# Multi-omics analysis in human retina uncovers ultraconserved *cis*-regulatory elements at rare eye disease loci

**DOI:** 10.1101/2023.06.08.23291052

**Authors:** Victor Lopez Soriano, Alfredo Dueñas Rey, Rajarshi Mukherjee, Genomics England Research Consortium, Frauke Coppieters, Miriam Bauwens, Andy Willaert, Elfride De Baere

## Abstract

Cross-species genome comparisons have revealed a substantial number of ultraconserved non-coding elements (UCNEs). Several of these elements have proved to be essential tissue- and cell type-specific *cis*-regulators of developmental gene expression. Here, we characterized a set of UCNEs as candidate CREs (cCREs) during retinal development and evaluated the contribution of their genomic variation to rare eye diseases, for which pathogenic non-coding variants are emerging. Integration of bulk and single-cell retinal multi-omics data revealed 594 genes under potential *cis*-regulatory control of UCNEs, of which 45 are implicated in rare eye disease. Mining of candidate *cis*-regulatory UCNEs in WGS data derived from the rare eye disease cohort of Genomics England revealed 178 ultrarare variants within 84 UCNEs associated with 29 disease genes. Overall, we provide a comprehensive annotation of ultraconserved non-coding regions acting as cCREs during retinal development which can be targets of non-coding variation underlying rare eye diseases.
