## Supplementary material for "Multi-omics analysis in human retina uncovers ultraconserved *cis*-regulatory elements at rare eye disease loci": Table S2

### Sheet: Supplementary_Table_2
UCNE ID	FW13_14	FW15_16	FW18_20	FW23_24	Adult
CASZ1_Benjamin	CTCF	H3K4ME1, H3K4ME2, CTCF		H3K4ME1
CASZ1_Cameron	H3K4ME1, CTCF	H3K4ME1, CTCF		H3K4ME1, CTCF
CASZ1_Eden	H3K4ME1	H3K4ME1
CASZ1_Eduardo	H3K4ME1	H3K4ME1		H3K4ME1
CASZ1_Eros	H3K4ME1, H3K4ME2	H3K4ME1, H3K4ME2		H3K4ME1
CASZ1_Hana	H3K4ME1	H3K4ME1
CASZ1_Jan		H3K4ME1
CASZ1_Lucia	H3K4ME1	H3K4ME1	H3K27AC	H3K4ME1, H3K27AC
CASZ1_Malcolm	H3K4ME1, H3K4ME2	H3K4ME1, H3K4ME2	H3K4ME2, H3K27AC	H3K4ME1, H3K4ME2, H3K27AC
CASZ1_Mauritius	H3K4ME1, H3K4ME2	H3K4ME1, H3K4ME2	H3K4ME1, H3K4ME2, H3K27AC	H3K4ME1, H3K4ME2, RNAPOLII
CASZ1_Ming	H3K4ME1	H3K4ME1	H3K4ME1, H3K27AC	H3K4ME1, H3K27AC, RNAPOLII
CASZ1_Othell	H3K4ME1, H3K4ME2, H3K27AC	H3K4ME1, RNAPOLII	H3K4ME1, H3K4ME2, H3K27AC	H3K4ME1, H3K4ME2, H3K27AC, RNAPOLII
CASZ1_Roman	H3K4ME1, H3K4ME2, H3K27AC	H3K4ME1, H3K4ME2, H3K27AC	H3K4ME1, H3K4ME2, H3K27AC	H3K4ME1, H3K4ME2, H3K27AC
CASZ1_Santiago	H3K4ME1, H3K4ME2, H3K27AC	H3K4ME1, H3K4ME2, H3K27AC, RNAPOLII	H3K4ME2, H3K27AC	H3K4ME1, H3K4ME2, H3K27AC
CASZ1_Trystan	H3K4ME1, H3K4ME2	H3K4ME1	H3K4ME1, H3K27AC	H3K4ME1, H3K4ME2
CASZ1_Victor	H3K4ME2	H3K4ME2		H3K4ME2
CASZ1_Violet	H3K4ME1, H3K4ME2	H3K4ME1		H3K4ME1
CASZ1_Vivien	H3K4ME1	H3K4ME1		H3K4ME1
chr1_Aida	H3K4ME2, H3K4ME3, H3K27ME3	H3K4ME1, H3K4ME3, H3K27ME3	H3K4ME3, H3K27ME3	H3K4ME1, H3K4ME2, H3K4ME3, H3K27ME3
chr1_Arthur	H3K9-14AC, H3K4ME2, H3K4ME3, H3K27AC	H3K9-14AC, H3K4ME2, H3K4ME3, RNAPOLII	H3K9-14AC, H3K4ME2, RNAPOLII, H3K4ME3, H3K27AC	H3K9-14AC, H3K4ME2, RNAPOLII, H3K4ME3, H3K27AC
chr1_Beatrice	H3K4ME1, H3K4ME2, H3K27AC, RNAPOLII	H3K4ME1, H3K4ME2, H3K4ME3, RNAPOLII	H3K4ME2, RNAPOLII	H3K4ME1, H3K4ME2, H3K4ME3, H3K27AC
POU3F1_Olivia		H3K4ME1
RNF220_Antigone		H3K4ME1
RNF220_Gandalf	H3K4ME2, H3K27ME3	H3K4ME1, H3K4ME2, RNAPOLII	H3K4ME2, H3K4ME3, H3K27ME3, RNAPOLII	H3K9ME3, H3K27ME3, RNAPOLII
RNF220_Jonathan	H3K4ME1	H3K4ME1	H3K27ME3
RNF220_Mateo	H3K4ME1, H3K4ME2	H3K9-14AC, H3K4ME1, H3K4ME2, H3K4ME3	H3K4ME2, H3K27ME3	H3K4ME1, H3K4ME2
FAF1_Zeus	CTCF	CTCF		CTCF
chr1_Daniel	H3K4ME1, H3K4ME2, H3K27AC	H3K4ME1, H3K4ME2	H3K4ME2, H3K27AC	H3K4ME1
chr1_Derek				H3K4ME1
NFIA_Atsuko	H3K4ME2, H3K4ME3	H3K4ME2, H3K4ME3	H3K4ME2, H3K4ME3	H3K9-14AC, H3K4ME2, H3K4ME3
FOXD3_Megan		H3K4ME1	H3K4ME2	H3K4ME1
FOXD3_Norma	H3K4ME2, H3K4ME3, H3K27ME3	H3K9-14AC, H3K4ME1, H3K4ME2, H3K4ME3	H3K4ME2, H3K4ME3, H3K27ME3	H3K4ME1, H3K4ME2, H3K4ME3, H3K27ME3
ELTD1_Ming		H3K4ME2
LMO4_Dominica	H3K9-14AC, H3K4ME2, H3K4ME3, H3K27AC, CTCF	H3K9-14AC, H3K4ME2, H3K4ME1, H3K4ME3, CTCF	H3K9-14AC, H3K4ME2, H3K4ME1, H3K4ME3, H3K27AC	H3K9-14AC, H3K4ME2, H3K4ME1, H3K4ME3, H3K27AC, CTCF
LMO4_Jeremy	H3K4ME1	H3K4ME1
LMO4_Xavier	H3K9-14AC, H3K4ME2, H3K4ME3, H3K27AC	H3K9-14AC, H3K4ME2, H3K4ME1, H3K4ME3, H3K27AC, CTCF	H3K9-14AC, H3K4ME2, H3K4ME3, H3K27AC, CTCF	H3K9-14AC, H3K4ME2, H3K4ME1, H3K4ME3, H3K27AC, CTCF
BARHL2_Aurore	H3K9-14AC, H3K4ME2	H3K4ME2, H3K4ME3	H3K4ME2	H3K9-14AC
BARHL2_Ava	H3K4ME2
BARHL2_Lucifer	H3K4ME1, H3K4ME2	H3K4ME2		H3K27ME3
BARHL2_Lukas_1	H3K4ME2	H3K4ME2
BARHL2_Lukas_2	H3K4ME2	H3K4ME2
BARHL2_Theodore			H3K27ME3	H3K27ME3
BARHL2_Vincent	H3K4ME2, H3K27ME3, H3K4ME1, H3K4ME3, H3K27AC	H3K4ME1, H3K4ME2, H3K4ME3, H3K27ME3	H3K4ME1, H3K4ME2, H3K4ME3, H3K27ME3	H3K4ME2, H3K27ME3, RNAPOLII, H3K4ME1, H3K4ME3, H3K9ME3
BARHL2_William	H3K4ME1, H3K4ME2, H3K27ME3	H3K27ME3	H3K27ME3	H3K27ME3
PTBP2_Adela		H3K4ME1
chr1_Tara				H3K4ME1
PBX1_Bryan	H3K9-14AC, H3K4ME2, H3K4ME3, H3K27AC	H3K9-14AC, H3K4ME1, H3K4ME2, H3K4ME3	H3K9-14AC, H3K4ME2, H3K4ME3, H3K27AC	H3K4ME1, H3K4ME2, H3K4ME3, H3K27AC
PBX1_Hana		H3K4ME1
PBX1_Robert	H3K4ME1, H3K4ME2	H3K4ME1, H3K4ME2	H3K4ME2	H3K4ME1, H3K4ME2, H3K27AC
PBX1_Sam	H3K4ME1, H3K27AC	H3K4ME1	H3K27AC	H3K4ME1, H3K4ME2, H3K27AC
LHX9_Oskar	RNAPOLII	RNAPOLII	RNAPOLII	H3K4ME1, RNAPOLII
LHX9_Patricia		H3K4ME2
MIR205HG_Naoko				H3K4ME1
PROX1_Jan		H3K4ME1
PROX1_Jun		H3K4ME1
PROX1_Larisa		H3K4ME1
PROX1_Leontina		H3K4ME2
PROX1_Maxwell		H3K4ME1
PROX1_Naomi		H3K4ME1, H3K4ME2
PROX1_Napoleon		H3K4ME1
PROX1_Noah		H3K4ME1
ESRRG_Ava		H3K4ME1
ESRRG_Boris		H3K4ME1			H3K27Ac
ESRRG_Bryan		RNAPOLII
ESRRG_Florentino		H3K4ME2		H3K4ME2	H3K27Ac
ESRRG_Frederica		H3K4ME2		H3K4ME2
ESRRG_Griselda	H3K4ME2	H3K4ME2
ESRRG_Zeus	H3K4ME2	H3K4ME2	H3K4ME2
ZNF238_Akiko					H3K27Ac
ZNF238_Cameron		H3K4ME2
ZNF238_Flora_1	H3K4ME2	H3K4ME2, H3K4ME3	H3K4ME2	H3K4ME2, H3K4ME3
ZNF238_Flora_2	H3K4ME2	H3K4ME2, H3K4ME3	H3K4ME2	H3K4ME3
ZNF238_Noah	H3K4ME2, H3K4ME3	H3K9-14AC, H3K4ME2, H3K4ME3, RNAPOLII	H3K4ME2, H3K4ME3, RNAPOLII	H3K4ME2, H3K4ME3, RNAPOLII	H3K27Ac
ZNF238_Prometheus	H3K4ME2	H3K4ME2		H3K4ME2
ZNF238_Roman	H3K4ME2	H3K4ME2	H3K4ME2	H3K4ME1, H3K4ME2
ZNF238_Roxane	H3K4ME2	H3K4ME2	H3K4ME2
chr10_Aladdin	H3K4ME1, H3K4ME2	H3K4ME1, H3K4ME2	H3K4ME2	H3K4ME1
chr10_Harold					H3K27Ac
GATA3_Isaac	H3K4ME1, H3K4ME2, H3K4ME3, H3K27ME3	H3K9-14AC, H3K4ME2, H3K27ME3, H3K4ME1, H3K4ME3	H3K4ME1, H3K4ME2, H3K4ME3, H3K27ME3	H3K4ME2, H3K27ME3, RNAPOLII, H3K4ME1, H3K4ME3, H3K9ME3
GATA3_Kizuki	H3K27ME3		H3K27ME3
MLLT10_Frankenstein	H3K9-14AC, H3K4ME2, RNAPOLII, H3K4ME3, H3K27AC	H3K9-14AC, H3K4ME2, RNAPOLII, H3K4ME3, H3K27AC	H3K9-14AC, H3K4ME2, H3K4ME3, H3K27AC	H3K4ME2, H3K4ME3, H3K27AC, RNAPOLII
MLLT10_Ryan	H3K4ME2			H3K4ME1	H3K27Ac
PTF1A_Aphrodite	H3K4ME1, H3K4ME2, H3K4ME3, H3K27ME3	H3K4ME1, H3K4ME2, H3K4ME3, H3K27ME3	H3K4ME1, H3K4ME2, H3K27ME3	H3K4ME1, H3K27ME3
PTF1A_Jan	H3K27ME3		H3K27ME3	H3K27ME3
chr10_Frederica			RNAPOLII
DRGX_Ariane	H3K4ME1, H3K4ME2, H3K27AC	H3K4ME1		H3K4ME1
DRGX_Toru	H3K4ME1, H3K4ME2, H3K4ME3, H3K27ME3	H3K9-14AC, H3K4ME2, H3K27ME3, H3K4ME1, H3K4ME3	H3K4ME2, H3K4ME3, H3K27ME3	H3K4ME2, H3K27ME3, RNAPOLII, H3K4ME1, H3K4ME3
EGR2_Napoleon	CTCF	CTCF	CTCF	CTCF
ZNF503_Achilles		H3K4ME2		H3K4ME2
ZNF503_Apollo	H3K9-14AC, H3K4ME2, H3K4ME1, H3K4ME3, H3K27AC	H3K9-14AC, H3K4ME1, H3K4ME2, H3K4ME3	H3K4ME2, H3K27AC	H3K4ME1, H3K4ME2, H3K4ME3
ZNF503_Ariane_1	H3K9-14AC, H3K4ME2, H3K4ME3, H3K27AC, CTCF	H3K9-14AC, H3K4ME2, H3K4ME1, H3K4ME3, H3K27AC, CTCF	H3K9-14AC, H3K4ME2, H3K4ME3, H3K27AC	H3K9-14AC, H3K4ME2, H3K4ME1, H3K4ME3, H3K27AC, CTCF
ZNF503_Ariane_2	H3K9-14AC, H3K4ME2, H3K4ME3, H3K27AC, CTCF	H3K9-14AC, H3K4ME2, H3K4ME1, H3K4ME3, H3K27AC, CTCF	H3K9-14AC, H3K4ME2, H3K4ME3, H3K27AC	H3K9-14AC, H3K4ME2, H3K4ME1, H3K4ME3, H3K27AC
ZNF503_Beatrice		H3K4ME1, H3K4ME2
ZNF503_Leontina	H3K4ME2	H3K4ME1		H3K4ME1
ZNF503_Megan	H3K4ME1
ZNF503_Noah	H3K4ME1, H3K27ME3	H3K4ME1	H3K27ME3	H3K4ME1, H3K27ME3
ZMIZ1_Beatrice	H3K4ME1, H3K4ME2	H3K4ME1, H3K4ME2		H3K4ME1, H3K4ME2
chr10_Trevor	H3K4ME1	H3K4ME1
PAX2_Abraham			H3K27ME3	H3K27ME3
PAX2_Alexander			H3K27ME3	H3K27ME3
PAX2_Amadeus			H3K27ME3	H3K27ME3
PAX2_Antonio	H3K27ME3		H3K27ME3	H3K27ME3
PAX2_Benjamin	H3K9-14AC, H3K4ME2, H3K27ME3, H3K4ME1, H3K4ME3	H3K9-14AC, H3K4ME2, H3K27ME3, H3K4ME1, H3K4ME3	H3K4ME2, H3K27ME3, RNAPOLII, H3K4ME1, H3K4ME3, H3K27AC	H3K4ME1, H3K4ME2, H3K4ME3, H3K27ME3
PAX2_Daniel	H3K9-14AC, H3K4ME2, H3K27ME3, H3K4ME1, H3K4ME3	H3K9-14AC, H3K4ME2, H3K27ME3, H3K4ME1, H3K4ME3	H3K4ME2, H3K27ME3, RNAPOLII, H3K4ME1, H3K4ME3	H3K4ME2, H3K27ME3, H3K4ME1, H3K4ME3, H3K9ME3
PAX2_Eugene	H3K27ME3	H3K27ME3	H3K27ME3	H3K27ME3
PAX2_Gandalf	H3K27ME3	H3K4ME1, H3K27ME3	H3K27ME3	H3K27ME3
PAX2_Johanna	H3K4ME1, H3K4ME2, H3K4ME3, H3K27ME3	H3K9-14AC, H3K4ME2, H3K27ME3, H3K4ME1, H3K4ME3	H3K4ME2, H3K4ME3, H3K27ME3	H3K4ME1, H3K4ME2, H3K4ME3, H3K27ME3
PAX2_Juan	CTCF	CTCF
PAX2_Lucifer	H3K4ME1	H3K4ME1		H3K4ME1
PAX2_Mateo	H3K4ME1
PAX2_Oberon	H3K4ME1, H3K4ME2	H3K4ME1		H3K4ME1
PAX2_Siddhartha		H3K4ME1
LBX1_Amos	H3K27ME3	H3K4ME1, H3K27ME3	H3K27ME3	H3K9ME3, H3K27ME3
LBX1_Frodo_1		H3K4ME1
LBX1_Hamlet	H3K4ME1, H3K4ME2	H3K4ME1, H3K4ME2		H3K4ME1
LBX1_Patricia	H3K4ME1, H3K4ME2	H3K9-14AC, H3K4ME1, H3K4ME2, H3K4ME3	H3K4ME2, H3K4ME3	H3K4ME1, H3K4ME2, H3K4ME3
LBX1_Penelope		H3K4ME2
VTI1A_Atsuko	H3K4ME2		H3K4ME2	H3K4ME2
VTI1A_Cameron	H3K4ME2, H3K4ME3	H3K4ME2, H3K4ME3	H3K4ME2, H3K4ME3, RNAPOLII	H3K4ME2, H3K4ME3, H3K27AC
VTI1A_Nick	H3K4ME1	H3K4ME1		H3K4ME1
VTI1A_Norma		H3K4ME2
VTI1A_Silvester	H3K4ME2	H3K4ME2
EMX2_Bryan_1	H3K4ME1	H3K4ME1		H3K4ME1
EMX2_Bryan_2	H3K4ME1	H3K4ME1		H3K4ME1
EMX2_Bryan_3		H3K4ME1		H3K4ME1
EMX2_Flora	H3K27ME3	H3K4ME1, H3K27ME3	H3K27ME3	H3K27ME3
EMX2_Ming	H3K4ME2	H3K4ME2	H3K4ME2	H3K4ME2
HMX2_Bryan_2				H3K27ME3
HMX2_Othell			H3K27ME3
HMX2_Quentin		H3K4ME1, CTCF
HMX2_Robert	H3K27ME3	CTCF		H3K27ME3
EBF3_Adela	H3K9-14AC, H3K4ME2, H3K27ME3, H3K4ME1, H3K4ME3, H3K27AC	H3K9-14AC, H3K4ME1, H3K4ME2, H3K4ME3	H3K9-14AC, H3K4ME2, H3K27ME3, H3K4ME1, H3K4ME3, H3K27AC	H3K4ME1, H3K4ME2, H3K4ME3, H3K27ME3
EBF3_Aladdin		H3K4ME1
EBF3_Antonio	H3K4ME1, H3K4ME2, H3K27AC, RNAPOLII	H3K9-14AC, H3K4ME1, RNAPOLII	RNAPOLII	H3K4ME1, RNAPOLII
EBF3_Apollo	H3K4ME1, H3K4ME2, H3K27AC, RNAPOLII	H3K9-14AC, H3K4ME1, RNAPOLII	RNAPOLII	H3K4ME1, RNAPOLII
EBF3_Ariel	H3K4ME1
EBF3_Arthur	H3K4ME1	H3K4ME1
EBF3_Atsuko		H3K4ME1
EBF3_Beatrice	H3K9-14AC, H3K4ME2, H3K4ME1, H3K4ME3, H3K27AC	H3K9-14AC, H3K4ME2, RNAPOLII, H3K4ME1, H3K4ME3	H3K9-14AC, H3K4ME2, H3K4ME1, H3K4ME3, H3K27AC	H3K9-14AC, H3K4ME2, H3K4ME1, H3K4ME3, H3K27AC
EBF3_Benjamin	H3K4ME2	H3K4ME1
EBF3_Boris	H3K4ME1, H3K4ME2	H3K4ME1, H3K4ME2		H3K4ME1
EBF3_Demian_1		H3K4ME1		H3K4ME1
EBF3_Demian_2		H3K4ME1		H3K4ME1
EBF3_Griselda	H3K4ME2	H3K4ME1
EBF3_Hana		H3K4ME1
EBF3_Juan	H3K4ME1	H3K4ME1		H3K4ME1
EBF3_Lucifer		H3K4ME1
EBF3_Malcolm		H3K4ME1		H3K27AC
EBF3_Mauritius		H3K4ME1		H3K4ME1, H3K4ME2
EBF3_Midori		H3K4ME1		H3K4ME1
EBF3_Oskar	H3K4ME1, H3K4ME2	H3K4ME1		H3K4ME1
EBF3_Othell	H3K4ME1, H3K4ME2, H3K27AC	H3K4ME1	H3K27AC	H3K4ME1, H3K27AC
EBF3_Pablo	H3K4ME1, H3K27AC	H3K4ME1, H3K27AC	H3K27AC	H3K4ME1, H3K27AC
EBF3_Pandora	H3K4ME1, H3K4ME2, H3K27AC	H3K4ME1, H3K27AC, RNAPOLII	H3K27AC, RNAPOLII	H3K4ME1, H3K4ME2, H3K27AC, RNAPOLII
EBF3_Ruby	H3K4ME1, CTCF	CTCF	CTCF	CTCF
EBF3_Scarlett	H3K4ME1, H3K4ME2, H3K27ME3	H3K4ME1	H3K27ME3	H3K27ME3
EBF3_Scheherazade	H3K4ME1, H3K4ME2, H3K27AC	H3K4ME1, H3K4ME2, H3K4ME3, RNAPOLII	H3K4ME1, H3K4ME2, H3K4ME3, H3K27ME3	H3K4ME1, H3K4ME2, H3K4ME3, H3K27ME3
EBF3_Sebastian			H3K27ME3	H3K27ME3
EBF3_Tatiana	H3K4ME1, H3K4ME2, H3K27ME3	H3K4ME1, H3K4ME2	H3K4ME2, H3K4ME3, H3K27ME3	H3K4ME1, H3K4ME2, H3K27ME3
EBF3_Vivien	H3K27ME3		H3K27ME3	H3K27ME3
EBF3_Wagner	H3K4ME2, H3K27ME3, CTCF	H3K4ME1, CTCF, RNAPOLII	H3K27ME3	CTCF, RNAPOLII
chr10_Zhong	H3K27ME3	H3K4ME1, H3K4ME3, H3K27ME3	H3K27ME3	H3K4ME1, H3K27ME3, RNAPOLII
EBF3_Wei	H3K4ME1, H3K4ME2, H3K4ME3, H3K27ME3	H3K4ME1, H3K4ME2, H3K4ME3, H3K27ME3	H3K27ME3	H3K27ME3
NKX6-2_Ava	H3K4ME1	H3K4ME1, H3K4ME2		H3K4ME1
LMO1_Logan	H3K4ME1, H3K4ME2, H3K27AC, RNAPOLII	H3K4ME1, H3K4ME3, RNAPOLII	H3K4ME2, H3K4ME3, H3K27AC, RNAPOLII	H3K4ME1, H3K4ME2, H3K4ME3, H3K27AC
TEAD1_Mustafa	H3K4ME1, H3K4ME2	H3K4ME1, H3K4ME2	H3K4ME2	H3K4ME1, H3K4ME2
SOX6_Midori		H3K4ME1, H3K4ME2	RNAPOLII
DBX1_Oberon	H3K27ME3
PAX6_Benjamin	H3K4ME1
PAX6_Frankenstein	CTCF	CTCF		CTCF
PAX6_Kazuki				H3K4ME3
PAX6_Kizuki		H3K4ME1			H3K27Ac
PAX6_Leopold		H3K4ME1			H3K27Ac
PAX6_Mustafa		H3K4ME2
PAX6_Nagasawa	H3K4ME1	H3K4ME1		H3K4ME1
PAX6_Sherlock		H3K4ME2
PAX6_Toru	H3K4ME2, H3K27AC	H3K4ME1	H3K4ME2, RNAPOLII	RNAPOLII
PAX6_Veronica	H3K4ME1	H3K4ME1
PAX6_Xavier	CTCF	CTCF	CTCF	CTCF
ZBTB16_Tarzan	H3K9-14AC, H3K4ME1, H3K4ME2, H3K27AC	H3K4ME1, H3K4ME2, RNAPOLII	H3K4ME2, H3K27AC, RNAPOLII	H3K4ME1, H3K4ME2, H3K27AC, RNAPOLII
CADM1_Mateo	H3K9-14AC, H3K4ME2, H3K4ME1, H3K4ME3, H3K27AC	H3K9-14AC, H3K4ME1, H3K4ME2, H3K4ME3	H3K9-14AC, H3K4ME2, H3K4ME1, H3K4ME3, H3K27AC	H3K9-14AC, H3K4ME2, RNAPOLII, H3K4ME1, H3K4ME3, H3K27AC
chr11_Helen	H3K4ME1, H3K4ME2	H3K4ME1	H3K4ME1	H3K4ME1
chr11_Jasmine	H3K4ME1	H3K4ME1
NTM_Oskar	H3K4ME1	H3K4ME1		H3K4ME1
LMO3_Felix		H3K4ME1
LMO3_Figaro	H3K4ME2	H3K4ME1, H3K4ME2, H3K4ME3	H3K4ME2	H3K4ME1, H3K4ME2, H3K4ME3
LMO3_Frederica		H3K4ME1, H3K4ME2		H3K4ME1
LMO3_Haruki		H3K4ME1, H3K4ME2	H3K4ME2	H3K4ME1, H3K4ME2
LMO3_Hector	H3K27ME3	H3K4ME1
LMO3_Malcolm		H3K4ME2	H3K4ME2	H3K4ME1, H3K4ME2
SOX5_Ava	CTCF	CTCF		CTCF
SOX5_Leo	H3K4ME2	H3K4ME2
SOX5_Mateo		H3K4ME2
SOX5_Virginia		H3K4ME1, H3K4ME2, RNAPOLII
GXYLT1_William	H3K4ME1
DBX2_Cameron	H3K4ME2	H3K4ME1, H3K4ME2	H3K4ME2	H3K4ME2
chr12_Vincent	H3K4ME2	H3K4ME2
chr12_Vinona	H3K4ME2	H3K4ME1, H3K4ME2		H3K4ME2
chr12_Wei		H3K4ME2, H3K27AC
chr12_Yana	H3K4ME2, H3K4ME3	H3K9-14AC, H3K4ME2, H3K4ME3	H3K4ME2, H3K4ME3	H3K4ME2, H3K4ME3, RNAPOLII
chr12_Yoko		H3K4ME1
chr12_Yves	H3K4ME2	H3K4ME1, H3K4ME2		H3K4ME1, H3K4ME2
POLR3B_Toru	H3K4ME2	H3K4ME1, H3K4ME2	H3K4ME2
CUX2_Amanda	H3K4ME1, H3K4ME2	H3K4ME1		H3K4ME1
CUX2_Antonio		H3K4ME1
CUX2_Oberon	H3K27AC	H3K4ME1, RNAPOLII	H3K4ME2, H3K27AC, RNAPOLII	H3K4ME1, H3K27AC, RNAPOLII
chr12_Zora	H3K27ME3
GSX1_Abraham					H3K27Ac
GSX1_Felix		H3K4ME1
GSX1_Frederica	H3K4ME1
GSX1_Leopold	H3K4ME1, H3K4ME2, H3K4ME3, H3K27ME3	H3K9-14AC, H3K4ME1, H3K4ME3, H3K27ME3	H3K4ME1, H3K4ME2, H3K4ME3, H3K27ME3	H3K4ME2, H3K27ME3, H3K4ME1, H3K4ME3, H3K9ME3
GSX1_Othell	H3K27ME3		H3K27ME3	H3K27ME3
GSX1_Quentin	H3K27ME3		H3K27ME3	H3K27ME3
MAB21L1_Naoko				H3K4ME1
MAB21L1_Larisa	H3K9-14AC, H3K4ME3, H3K27AC	H3K9-14AC, H3K4ME3, H3K27AC, RNAPOLII	H3K9-14AC, H3K4ME3, H3K27AC, RNAPOLII	H3K9-14AC, H3K4ME3, H3K27AC, RNAPOLII
MAB21L1_Jacob	H3K4ME2	H3K4ME2
MAB21L1_Hannibal_1	H3K4ME2	H3K4ME2, H3K27AC	H3K4ME2, H3K27AC	H3K4ME1, H3K4ME2, H3K27AC
MAB21L1_Hannibal_2	H3K4ME2	H3K4ME2, H3K27AC, RNAPOLII	H3K4ME2, H3K27AC, RNAPOLII	H3K4ME1, H3K4ME2, H3K27AC
MAB21L1_Griselda	H3K4ME2	H3K4ME2, H3K27AC, RNAPOLII	H3K4ME2, H3K27AC, RNAPOLII	H3K4ME1, H3K4ME2, H3K27AC
MAB21L1_Gabriel		H3K4ME2, RNAPOLII	RNAPOLII		H3K27Ac
MAB21L1_Eden	H3K4ME1, H3K4ME2	H3K4ME1, H3K4ME2	H3K4ME2	H3K4ME2
MAB21L1_Delphina	H3K4ME1	H3K4ME1, H3K4ME2
MAB21L1_Adela				H3K4ME1
chr13_Harold		H3K4ME2
DACH1_Frodo	H3K4ME2	H3K4ME1, H3K4ME2	H3K4ME2	H3K4ME1, H3K4ME2
DACH1_Griselda	H3K4ME2	H3K4ME1, H3K4ME2	H3K4ME2	H3K4ME1, H3K4ME2
DACH1_Hana		H3K4ME1
DACH1_Johanna		H3K4ME1
DACH1_Juan		H3K4ME2		H3K4ME1
DACH1_Kizuki		H3K4ME1, H3K4ME2	H3K4ME2	H3K4ME2, H3K27AC
DACH1_Lincoln		H3K4ME1, H3K4ME2	H3K4ME2	H3K4ME2, H3K27AC
DACH1_Lukas		H3K4ME2
DACH1_Mateo		H3K4ME2
DACH1_Mauritius		H3K4ME2		H3K4ME1
DACH1_Molly	H3K4ME2	H3K4ME1, H3K4ME2	H3K4ME2	H3K4ME2
DACH1_Nagasawa		H3K4ME2		H3K4ME2
DACH1_Napoleon		H3K4ME1, H3K4ME2
DACH1_Nemo		H3K4ME2
DACH1_Urania		H3K4ME2
DACH1_Violet	CTCF	CTCF
POU4F1_Eduardo		H3K4ME2		H3K4ME1
POU4F1_Helen	H3K27ME3		H3K27ME3	H3K27ME3
POU4F1_Laura	H3K9-14AC, H3K4ME2, H3K27ME3, H3K4ME1, H3K4ME3	H3K9-14AC, H3K4ME2, H3K27ME3, RNAPOLII, H3K4ME1, H3K4ME3	H3K4ME1, H3K4ME2, H3K4ME3, H3K27ME3	H3K4ME2, H3K27ME3, RNAPOLII, H3K4ME1, H3K4ME3, H3K9ME3
POU4F1_Poseidon		H3K4ME1
chr13_Jonathan	H3K4ME2, H3K27ME3		H3K27ME3	H3K27ME3
SOX21_Toru	H3K4ME2, H3K4ME3, H3K27ME3	H3K4ME1, H3K4ME2, H3K4ME3	H3K9-14AC, H3K4ME2, H3K27ME3, H3K4ME1, H3K4ME3	H3K4ME1, H3K4ME2, H3K4ME3, H3K27ME3
ZIC2_Oberon		H3K4ME2
ZIC2_Ruby	H3K4ME2	H3K4ME1, H3K4ME2	H3K4ME2	H3K4ME1
ZIC2_Ryan	H3K4ME1, H3K4ME2	H3K4ME1		H3K4ME1
ZIC2_Silvester		H3K4ME1		H3K4ME1
chr13_Lincoln	H3K4ME2	H3K4ME1, H3K4ME2	H3K4ME1, H3K4ME2	H3K4ME2
SOX1_Apollo	H3K4ME1	H3K4ME1		H3K4ME1
SOX1_Cameron	H3K9-14AC, H3K4ME2, H3K27ME3, H3K4ME1, H3K4ME3	H3K9-14AC, H3K4ME1, H3K4ME3, H3K27ME3	H3K9-14AC, H3K4ME2, H3K27ME3, H3K4ME1, H3K4ME3	H3K9-14AC, H3K4ME2, H3K27ME3, H3K4ME1, H3K4ME3
SOX1_Julia	H3K4ME1, H3K4ME2	H3K4ME1	H3K4ME1, H3K4ME2	H3K4ME1, H3K4ME2, H3K27ME3
SOX1_Mauritius	H3K4ME1, H3K4ME2, H3K4ME3, H3K27ME3	H3K4ME2, H3K27ME3, RNAPOLII, H3K4ME1, H3K4ME3	H3K4ME1, H3K4ME2, H3K4ME3, H3K27ME3	H3K4ME1, H3K4ME2, H3K9ME3, H3K27ME3
FOXG1_Antonio	H3K27ME3		H3K27ME3	H3K27ME3
FOXG1_Naomi_1	H3K4ME2	H3K4ME2	H3K4ME2	H3K4ME1, H3K4ME2
FOXG1_Naomi_2	H3K4ME2	H3K4ME2	H3K4ME2	H3K4ME1, H3K4ME2
G2E3_Ariel_1		H3K4ME1, H3K4ME2		H3K4ME1
G2E3_Ariel_2		H3K4ME2		H3K4ME1
NPAS3_Isolde	H3K4ME1
NPAS3_Joshua		H3K4ME1
NPAS3_Othell	H3K4ME2
NPAS3_Patricia		H3K4ME2
NPAS3_Trystan	CTCF	CTCF	CTCF	CTCF
PAX9_Amos		H3K4ME1
PAX9_Emi	H3K9-14AC, H3K4ME2, H3K27ME3, H3K4ME3, H3K27AC	H3K9-14AC, H3K4ME1, H3K4ME2, H3K4ME3	H3K9-14AC, H3K4ME2, H3K4ME3, H3K27ME3	H3K4ME1, H3K4ME2, H3K4ME3, H3K27ME3
PAX9_Leo		H3K4ME1	H3K27ME3	H3K27ME3
PAX9_Lucy	H3K4ME2	H3K4ME2
PAX9_Roman	CTCF	CTCF		CTCF
OTX2_Cassandra		H3K4ME1		H3K4ME1, H3K27AC
OTX2_Delphina	H3K4ME1	H3K4ME1, RNAPOLII	RNAPOLII	H3K4ME1, H3K27AC, RNAPOLII
OTX2_Gabriel		H3K4ME2		RNAPOLII	H3K27Ac
LIN52_Helen		H3K4ME1		H3K4ME1
chr14_Maxwell	H3K27ME3		H3K27ME3	H3K27ME3
chr14_Norma	H3K4ME1, H3K4ME2	H3K9-14AC, H3K4ME1, H3K4ME2, H3K4ME3	H3K4ME2	H3K4ME1, H3K4ME2
VRK1_Agamemnon		CTCF
VRK1_Atsuko	H3K9-14AC, H3K4ME2, H3K4ME1, H3K4ME3, H3K27AC	H3K9-14AC, H3K4ME2, RNAPOLII, H3K4ME1, H3K4ME3	H3K9-14AC, H3K4ME2, RNAPOLII, H3K4ME3, H3K27AC	H3K4ME1, H3K4ME2, H3K4ME3, RNAPOLII
VRK1_Eduardo	H3K4ME2	H3K4ME1
VRK1_Helen	H3K4ME2
VRK1_Lolita	H3K4ME1, H3K27ME3
VRK1_Penelope	H3K4ME2	H3K4ME2	H3K4ME2, H3K4ME3	H3K4ME2, H3K4ME3
BCL11B_Abraham	H3K4ME1, H3K4ME2	H3K4ME1	H3K27ME3	H3K27ME3
BCL11B_Vladimir	CTCF	H3K9-14AC, CTCF		H3K27ME3
BCL11B_Wei	H3K4ME2, H3K4ME3	H3K4ME1, H3K4ME2, H3K4ME3	H3K4ME2, H3K4ME3	H3K4ME1, H3K4ME2, H3K4ME3
BCL11B_Whitney	H3K4ME1, H3K4ME2	H3K4ME1		H3K4ME1
BCL11B_Xenia	H3K9-14AC, H3K4ME2, H3K4ME1, H3K4ME3, H3K27AC, CTCF	H3K9-14AC, H3K4ME2, H3K4ME1, H3K4ME3, CTCF	H3K9-14AC, H3K4ME2, H3K4ME1, H3K4ME3, H3K27AC, CTCF	H3K9-14AC, H3K4ME2, H3K27ME3, H3K4ME1, H3K4ME3, H3K27AC, CTCF
chr14_Scout	H3K9-14AC, H3K4ME2, H3K4ME3	H3K9-14AC, H3K4ME1, H3K4ME2, H3K4ME3	H3K9-14AC, H3K4ME2, H3K4ME3	H3K4ME1, H3K4ME2, H3K4ME3
MEIS2_Ariane	H3K4ME1, H3K4ME2	H3K4ME1	H3K4ME2	H3K4ME1
MEIS2_Isaac		H3K4ME1, H3K4ME2	H3K4ME2
MEIS2_Jun				H3K4ME1
MEIS2_Lucifer	H3K4ME1
MEIS2_Ming_1		H3K4ME1
MEIS2_Ming_2		H3K4ME1
MEIS2_Molly	H3K4ME1	H3K4ME1
MEIS2_Naoko	H3K4ME1, H3K4ME2	H3K4ME1, H3K4ME2	H3K4ME2	H3K4ME1, H3K4ME2
MEIS2_Nemo	H3K4ME2	H3K4ME1, H3K4ME2	H3K4ME2	H3K4ME1, H3K4ME2
MEIS2_Nick	H3K4ME2	H3K4ME1, H3K4ME2	H3K4ME2	H3K4ME1, H3K4ME2
MEIS2_Oskar				H3K4ME2
MEIS2_Othell				H3K4ME1, H3K4ME2
MEIS2_Wei		H3K4ME2		H3K4ME1	H3K27Ac
MEIS2_Zeus	CTCF	H3K4ME2, CTCF	CTCF	H3K4ME1, CTCF	H3K27Ac
ONECUT1_Nick	H3K4ME1
TCF12_Hannibal		H3K4ME2
FOXB1_Doris	H3K27ME3		H3K27ME3	H3K27ME3
FOXB1_Lucia		H3K4ME2
SMAD3_Hannibal_1		H3K4ME1
SMAD3_Hannibal_2		H3K4ME1
SMAD3_Larisa				H3K4ME1
SMAD3_Vera		H3K4ME1		H3K4ME1, H3K4ME2	H3K27Ac
SMAD3_Xavier	H3K4ME1	H3K4ME1		H3K4ME1
NR2F2_Lucy	H3K27ME3		H3K27ME3	H3K27ME3
NR2F2_Malcolm	H3K4ME1			H3K4ME1
NR2F2_Pandora		H3K4ME1
NR2F2_Siddhartha	CTCF	CTCF	CTCF	CTCF
chr15_Santiago		H3K4ME1
chr16_Clara	H3K9-14AC, H3K4ME2, H3K4ME3, RNAPOLII	H3K9-14AC, H3K4ME2, H3K4ME3, RNAPOLII	H3K9-14AC, H3K4ME2, RNAPOLII, H3K4ME3, H3K27AC	H3K4ME2, H3K4ME3, H3K27AC, RNAPOLII
TMEM114_Figaro	H3K4ME1	H3K4ME1
ZNF423_Aida	H3K4ME2	H3K4ME1, H3K4ME2
ZNF423_Helen		H3K4ME1
ZNF423_Isolde	H3K4ME2	H3K4ME1		H3K4ME1
ZNF423_Nagasawa	H3K4ME1, H3K4ME2, H3K27AC	H3K4ME1, H3K4ME2, H3K4ME3, RNAPOLII	H3K4ME2, H3K27AC	H3K4ME1, H3K4ME2, H3K27AC
IRXB_Eden	H3K4ME1
IRXB_Flora_1		H3K4ME1
IRXB_Flora_2		H3K4ME1
IRXB_Hong		H3K4ME1		H3K27AC
IRXB_Jasmine	H3K9-14AC, H3K4ME2, H3K4ME3, H3K27AC	H3K9-14AC, H3K4ME2, RNAPOLII, H3K4ME3, H3K27AC, CTCF	H3K4ME2, H3K4ME3, H3K27AC, RNAPOLII	H3K9-14AC, H3K4ME2, H3K4ME3, H3K27AC
IRXB_Jonathan	H3K9-14AC, H3K4ME2, H3K4ME3, H3K27AC	H3K9-14AC, H3K4ME2, RNAPOLII, H3K4ME3, H3K27AC, CTCF	H3K9-14AC, H3K4ME2, RNAPOLII, H3K4ME3, H3K27AC	H3K9-14AC, H3K4ME2, H3K4ME3, H3K27AC
IRXB_Poseidon		H3K4ME1
IRXB_Ruby	H3K4ME1, H3K4ME2, H3K4ME3, H3K27ME3	H3K4ME2, H3K27ME3, RNAPOLII, H3K4ME1, H3K4ME3	H3K4ME1, H3K4ME2, H3K4ME3, H3K27ME3	H3K4ME2, H3K27ME3, RNAPOLII, H3K4ME1, H3K4ME3, H3K9ME3
IRXB_Scarlett	H3K4ME1, H3K4ME2	H3K4ME1, H3K4ME2
IRXB_Vivien	H3K4ME1, H3K4ME2	H3K4ME1, H3K4ME2, H3K4ME3	H3K4ME1, H3K4ME2, H3K27AC	H3K4ME1, H3K4ME2, H3K27AC
ZFHX3_Antonio		H3K4ME1	H3K4ME2
ZFHX3_Atsuko	H3K4ME2	H3K4ME1, H3K4ME2	H3K4ME2	H3K9-14AC, H3K4ME1, H3K4ME2
ZFHX3_Figaro	H3K4ME1, H3K4ME2	H3K4ME1		H3K4ME1
ZFHX3_Frankenstein	H3K4ME1, H3K4ME2			H3K4ME1
ZFHX3_Gandalf	H3K4ME1, H3K4ME2	H3K4ME1	H3K4ME1	H3K4ME1
ZFHX3_Kaori	H3K9-14AC, H3K4ME2, H3K27AC	H3K4ME1, H3K4ME2	H3K4ME2, H3K4ME3	H3K9-14AC, H3K4ME2
ZFHX3_Larisa	H3K4ME2, H3K4ME3, H3K27AC	H3K4ME1, H3K4ME2, RNAPOLII	H3K4ME2, H3K4ME3	H3K4ME1, H3K4ME2
ZFHX3_Lincoln	H3K4ME2, H3K4ME3	H3K4ME3	H3K4ME2, H3K4ME3	H3K4ME2
ZFHX3_Napoleon		H3K4ME1
ZFHX3_Nemo	CTCF	CTCF
WWOX_Chen		H3K4ME1
WWOX_Haruki		H3K4ME2
DPH1_Jonathan	H3K4ME1, H3K4ME2	H3K4ME1, H3K4ME2	H3K4ME1, H3K4ME2	H3K4ME1, H3K4ME2
DPH1_Juan				H3K4ME1	H3K27Ac
LHX1_Claudia	H3K27ME3		H3K27ME3	H3K27ME3
LHX1_Frederica	H3K4ME1
LHX1_Kazuki	H3K27ME3		H3K27ME3
LHX1_Ming		H3K4ME1
LHX1_Trevor	H3K4ME1	H3K4ME1
chr17_Felix		H3K4ME1
MSI2_Emi	H3K4ME1, H3K4ME2, H3K27AC, RNAPOLII	H3K4ME1, H3K4ME2, H3K27AC, RNAPOLII	H3K4ME2, H3K27AC, RNAPOLII	H3K4ME1, H3K4ME2, H3K27AC, RNAPOLII
MSI2_Ming	H3K4ME1	H3K4ME1, RNAPOLII	H3K4ME1, H3K4ME2, H3K27AC, RNAPOLII	H3K4ME1, H3K27AC
MSI2_Noah		H3K4ME2
MSI2_Patricia	H3K4ME2	H3K4ME1, H3K4ME2	H3K4ME2	H3K4ME1
TBX2_Eva	H3K4ME2	H3K4ME2
TBX2_Gwyneth	H3K4ME2	H3K4ME2
TBX2_Lincoln	H3K4ME1, H3K4ME2	H3K4ME1, H3K4ME2	H3K4ME2	H3K4ME1, H3K4ME2, RNAPOLII
chr17_Evelyn_c	CTCF	CTCF	CTCF	CTCF
chr17_Vanessa	H3K9-14AC, H3K4ME2, RNAPOLII, H3K4ME3, H3K27AC	H3K9-14AC, H3K4ME2, RNAPOLII, H3K4ME3, CTCF	H3K9-14AC, H3K4ME2, RNAPOLII, H3K4ME3, H3K27AC	H3K9-14AC, H3K4ME2, RNAPOLII, H3K4ME3, H3K27AC
chr17_Zeus	H3K4ME2	H3K4ME1, H3K4ME2		H3K4ME1, H3K4ME2
FLJ45079_Johanna				H3K4ME1
FLJ45079_Vanessa	H3K4ME1, CTCF	H3K4ME1, CTCF	CTCF	H3K4ME1, CTCF
chr17_Zhang		H3K4ME1	H3K27ME3	H3K27ME3
chr18_Benjamin		H3K4ME1
ZNF521_Ariel	H3K4ME1, H3K4ME2
ZNF521_Nagasawa				H3K4ME1
ZNF521_Nora		H3K4ME1		H3K4ME1	H3K27Ac
ZNF521_Robert	H3K9-14AC, H3K4ME2, H3K4ME3, H3K27AC	H3K9-14AC, H3K4ME2, RNAPOLII, H3K4ME3, H3K27AC	H3K9-14AC, H3K4ME2, RNAPOLII, H3K4ME3, H3K27AC	H3K9-14AC, H3K4ME2, RNAPOLII, H3K4ME3, H3K27AC
KLHL14_Antonio	H3K4ME2	H3K4ME2
KLHL14_Demian	H3K4ME2	H3K4ME1
KLHL14_Eduardo	H3K4ME2	H3K4ME1
KLHL14_Eros	H3K4ME2	H3K4ME2, H3K4ME3	H3K4ME2
CELF4_Ruby	H3K4ME2, H3K27ME3			H3K4ME1, H3K27ME3
chr18_Franz	H3K4ME1, H3K4ME2	H3K4ME1, H3K4ME2, RNAPOLII	H3K4ME2, H3K4ME3, RNAPOLII	H3K4ME1, H3K4ME2, H3K4ME3, H3K27AC
SMAD2_Agamemnon				H3K27ME3
SMAD2_Chen	CTCF
SMAD2_Leo	H3K4ME2, H3K4ME3, H3K27AC	H3K9-14AC, H3K4ME1, H3K4ME2, H3K4ME3	H3K4ME2, H3K4ME3, H3K27AC	H3K9-14AC, H3K4ME2, H3K4ME1, H3K4ME3, H3K27AC
SMAD2_Logan			H3K27ME3	H3K27ME3
TCF4_Cassandra		H3K4ME2
TCF4_Hannibal	H3K4ME2, H3K4ME3	H3K4ME2, H3K4ME3, RNAPOLII	H3K4ME2, H3K4ME3, RNAPOLII	H3K4ME2, H3K4ME3, H3K27AC, RNAPOLII
TCF4_Nick	H3K9-14AC, H3K4ME2, H3K4ME3, H3K27AC	H3K9-14AC, H3K4ME2, RNAPOLII, H3K4ME1, H3K4ME3, H3K27AC	H3K9-14AC, H3K4ME2, RNAPOLII, H3K4ME3, H3K27AC	H3K4ME2, RNAPOLII, H3K4ME1, H3K4ME3, H3K27AC
TSHZ1_Othell	H3K9-14AC, H3K4ME2, H3K27ME3, H3K4ME3, H3K27AC	H3K9-14AC, H3K4ME1, H3K4ME2, H3K4ME3	H3K9-14AC, H3K4ME2, H3K27ME3, H3K4ME1, H3K4ME3, H3K27AC	H3K9-14AC, H3K4ME2, H3K4ME1, H3K4ME3, H3K27AC
TSHZ1_Nora	H3K4ME1
TSHZ1_Napoleon		H3K4ME2
TSHZ1_Lily		H3K4ME1, H3K4ME2
SALL3_Dimitri	H3K4ME1, H3K4ME2	H3K4ME1, H3K4ME2		H3K4ME1
SALL3_Barack	H3K4ME1, H3K4ME2	H3K4ME1, H3K4ME2
SALL3_Ava		H3K4ME1
SALL3_Ara	H3K9-14AC, H3K4ME1, H3K4ME2	H3K4ME1, H3K4ME2	H3K4ME2	H3K4ME1, H3K4ME2
SALL3_Anna	H3K27ME3
SALL3_Agatha				H3K27ME3
SALL3_Adela	H3K4ME1, H3K4ME2, H3K4ME3, H3K27ME3	H3K4ME1, H3K4ME2, H3K4ME3, H3K27ME3	H3K4ME1, H3K4ME2, H3K4ME3, H3K27ME3	H3K4ME2, H3K27ME3, H3K4ME1, H3K4ME3, H3K9ME3
SALL3_Adem	H3K4ME2, H3K4ME3, H3K27ME3	H3K4ME2, H3K27ME3, RNAPOLII, H3K4ME1, H3K4ME3	H3K4ME2, H3K4ME3, H3K27ME3	H3K4ME1, H3K4ME3, H3K27ME3
SALL3_Ada		H3K4ME1
TSHZ3_Achilles		H3K4ME1
TSHZ3_Adela	CTCF	CTCF
TSHZ3_Ariel	H3K4ME2	H3K4ME2	H3K4ME2	H3K4ME1, H3K4ME2
TSHZ3_Ava	H3K4ME1	H3K4ME1
TSHZ3_Boris_1				H3K4ME1
TSHZ3_Boris_2	H3K4ME1, H3K4ME2	H3K4ME1, H3K4ME2	H3K4ME2, H3K27AC	H3K4ME1, H3K27AC
TSHZ3_Cameron	H3K4ME1, H3K4ME2, H3K27AC, RNAPOLII	H3K4ME1, H3K4ME2, H3K27AC	H3K4ME2, H3K27AC	H3K4ME1, H3K4ME2, H3K27AC
TSHZ3_Charlie	H3K4ME2	H3K4ME1		H3K4ME1
TSHZ3_Claudia_1		H3K4ME1		H3K4ME1
TSHZ3_Claudia_2		H3K4ME1, H3K27AC		H3K4ME1
TSHZ3_Claudia_3		H3K4ME1, H3K27AC		H3K4ME1, H3K27AC
TSHZ3_Eduardo	H3K4ME1, H3K4ME2	H3K4ME1, H3K4ME2	H3K4ME2	H3K4ME1
TSHZ3_Eros		H3K4ME1
TSHZ3_Eva		H3K4ME1, H3K4ME2
TSHZ3_Faust		H3K4ME1, H3K4ME2
TSHZ3_Felix	H3K4ME2	H3K4ME1, H3K4ME2	H3K4ME2	H3K4ME1
TSHZ3_Haruki	CTCF	CTCF	CTCF	CTCF
TSHZ3_Helen	H3K4ME1	H3K4ME1
TSHZ3_Hong	H3K4ME2	H3K4ME1, H3K4ME2, H3K27AC	H3K4ME2, H3K27AC	H3K4ME1, H3K4ME2, H3K27AC
TSHZ3_Jacob				H3K4ME1
TSHZ3_Jan	H3K4ME1, H3K4ME2	H3K4ME1, H3K4ME2	H3K4ME1, H3K4ME2	H3K4ME1, H3K4ME2	H3K27Ac
TSHZ3_Naomi	H3K4ME1, H3K4ME2	H3K4ME1	H3K4ME2	H3K4ME1
TSHZ3_Othell		H3K4ME1
TSHZ3_Toru	CTCF	CTCF
KCTD15_Ava	H3K4ME1, H3K4ME2, H3K27AC	H3K4ME1, H3K4ME2, H3K4ME3	H3K4ME2, H3K27AC	H3K4ME1
KCTD15_Juan		H3K4ME1		H3K4ME1
KCTD15_Trevor				H3K4ME1
MYT1L_Frankenstein	H3K4ME1, H3K4ME2, H3K27AC	H3K4ME1	H3K27AC	H3K4ME1, H3K27AC
MYT1L_Mauritius	CTCF	CTCF		CTCF
MYT1L_Virginia	H3K4ME3	H3K4ME3
chr2_Adam	H3K4ME2, H3K27AC	H3K4ME1, H3K4ME2	H3K4ME2	H3K9-14AC, H3K4ME1, H3K4ME2
chr2_Agamemnon	H3K9-14AC, H3K4ME2, H3K4ME3	H3K9-14AC, H3K4ME2, H3K4ME3	H3K9-14AC, H3K4ME2, H3K4ME3	H3K4ME2, H3K4ME3
chr2_Ferguson	H3K4ME2, H3K4ME3	H3K9-14AC, H3K4ME2, H3K4ME3	H3K9-14AC, H3K4ME2, H3K4ME3	H3K4ME3, H3K27AC
SIX2_Derek	H3K4ME2	H3K4ME1, H3K4ME2	H3K4ME2	H3K4ME1
SIX2_Hans	H3K4ME2, H3K27AC	H3K4ME1, H3K4ME2, H3K27AC	H3K4ME2, H3K27AC	H3K4ME2, H3K27AC
SIX2_Joshua	H3K4ME2, H3K27AC	H3K4ME1, H3K4ME2, H3K27AC	H3K4ME2, H3K27AC	H3K4ME2, H3K27AC
SIX2_Laura	H3K4ME1			H3K4ME1
SIX2_Molly		H3K4ME1, H3K4ME2
SIX2_Pablo	H3K4ME1, H3K4ME2	H3K4ME1, H3K4ME2, H3K27AC	H3K27AC	H3K4ME1, H3K27AC
SIX2_Robert	H3K4ME1			H3K4ME1
SIX2_Ruby_1	H3K4ME1			H3K4ME1
BCL11A_Agamemnon	H3K4ME2, CTCF	H3K9-14AC, H3K4ME2, H3K4ME1, H3K4ME3, CTCF	H3K4ME2, H3K4ME3, CTCF	H3K4ME2, H3K4ME3, CTCF
BCL11A_Amadeus	H3K4ME2	H3K4ME1, H3K4ME2		H3K4ME2
BCL11A_Andrew	H3K4ME2	H3K4ME1
BCL11A_Antigone	H3K4ME2	H3K4ME1, H3K4ME2		H3K4ME1
BCL11A_Cameron	H3K4ME2	H3K9-14AC	H3K4ME2	H3K4ME1
BCL11A_Faust		H3K4ME1
BCL11A_Haruki		H3K4ME2
BCL11A_Nagasawa	H3K4ME2, H3K27AC	H3K4ME1, H3K4ME2, H3K4ME3, H3K27AC	H3K4ME2, H3K4ME3, H3K27AC	H3K9-14AC, H3K4ME2, H3K4ME3, H3K27AC
BCL11A_Roman		H3K4ME1
BCL11A_Theodore				H3K4ME1
BCL11A_Ursula	H3K4ME1	H3K4ME1, H3K4ME2		H3K4ME1, H3K4ME2
BCL11A_Xavier	H3K4ME2		H3K4ME2
BCL11A_Zeus	H3K4ME1, H3K4ME2	H3K4ME1
OTX1_Amos		CTCF		CTCF
MEIS1_Nick	H3K4ME1	H3K4ME1, H3K4ME2	H3K4ME2	H3K4ME1
MEIS1_Nemo	H3K4ME1, H3K4ME2	H3K4ME1	H3K4ME2	H3K27AC
MEIS1_Molly	H3K4ME1, H3K4ME2	H3K9-14AC, H3K4ME1, H3K4ME2	H3K4ME2, H3K27AC	H3K4ME1, H3K4ME2, H3K27AC
MEIS1_Ming	H3K4ME2	H3K4ME1, H3K4ME2	H3K4ME2
MEIS1_Mauritius_1	H3K4ME1	H3K4ME1
MEIS1_Kazuki	H3K4ME1	H3K4ME1		H3K4ME1	H3K27Ac
MEIS1_Juan	H3K4ME1, H3K4ME2	H3K4ME1, H3K4ME2		H3K4ME1
MEIS1_Jasmine	H3K4ME1	H3K4ME1	RNAPOLII	H3K4ME1
MEIS1_Jan		H3K4ME1	RNAPOLII
MEIS1_Havana		H3K4ME2
MEIS1_Haruki		H3K4ME1		H3K4ME1
AFF3_Vladimir		H3K4ME1		H3K4ME1
POU3F3_Aladdin	CTCF	CTCF
POU3F3_Ariel	H3K4ME2	H3K4ME2		H3K4ME1
POU3F3_Charlie	H3K4ME2
POU3F3_Tarzan		H3K4ME2
POU3F3_Toru	H3K4ME1, H3K4ME2	H3K4ME1	H3K4ME2
POU3F3_Vera	H3K27ME3		H3K27ME3	H3K27ME3, RNAPOLII
POU3F3_Zeus	H3K4ME2
EN1_Jeremy		H3K4ME1
ZEB2_Adela		H3K4ME1
ZEB2_Atsuko				H3K4ME1, H3K27AC
ZEB2_Derek		H3K4ME1, H3K4ME2
ZEB2_Dominica		H3K4ME1		H3K4ME1
ZEB2_Eden	H3K4ME2	H3K4ME2	H3K4ME2	H3K4ME2
ZEB2_Eduardo	H3K4ME2	H3K4ME2	H3K4ME2	H3K4ME2
ZEB2_Johanna		H3K4ME1, H3K4ME2	H3K4ME2	H3K4ME2
ZEB2_Jonathan	H3K4ME2	H3K4ME1, H3K4ME2	H3K4ME2	H3K4ME1, H3K4ME2
ZEB2_Joshua		H3K4ME1		H3K4ME1
ZEB2_Jun	H3K4ME2	H3K4ME1, H3K4ME2, CTCF	H3K4ME2	H3K4ME1, H3K4ME2
ZEB2_Kazuki		H3K4ME1
ZEB2_Leontina		H3K4ME1
ZEB2_Lucy		H3K4ME1
ZEB2_Lukas	H3K4ME1, H3K4ME2	H3K4ME1, H3K4ME2	H3K4ME2	H3K4ME2
ZEB2_Malcolm	H3K4ME1, H3K4ME2, H3K27AC	H3K9-14AC, H3K4ME1, H3K4ME2	H3K4ME2, H3K27AC	H3K9-14AC, H3K4ME2, H3K27AC
ZEB2_Mauritius	H3K4ME2	H3K9-14AC, H3K4ME1, H3K4ME2	H3K4ME2	H3K4ME1
ZEB2_Maxwell	H3K4ME2	H3K4ME2, H3K4ME3	H3K4ME2	H3K4ME2
ZEB2_Midori	H3K4ME1	H3K4ME1, H3K4ME2, H3K27AC	H3K4ME2	H3K4ME1, H3K4ME2
ZEB2_Mignon_1	H3K4ME1	H3K4ME1, H3K4ME2	H3K4ME1	H3K4ME1
ZEB2_Mignon_2	H3K4ME1	H3K4ME1, H3K4ME2	H3K4ME1	H3K4ME1
ZEB2_Nemo		H3K4ME1
NR4A2_Amanda		H3K4ME2
NR4A2_Emi	H3K4ME1, H3K4ME2
NR4A2_Vera			H3K4ME2	H3K4ME2, H3K4ME3	H3K27Ac
TANK_Chen	H3K9-14AC, H3K4ME2, H3K4ME3, H3K27AC	H3K9-14AC, H3K4ME2, RNAPOLII, H3K4ME1, H3K4ME3, H3K27AC	H3K9-14AC, H3K4ME2, RNAPOLII, H3K4ME3, H3K27AC	H3K9-14AC, H3K4ME2, RNAPOLII, H3K4ME1, H3K4ME3, H3K27AC
FIGN_Akiko		H3K4ME2
FIGN_Brooklyn	H3K4ME1, H3K4ME2	H3K4ME1
FIGN_Claudia	H3K4ME1
FIGN_Leo		H3K4ME2	H3K4ME2
FIGN_Lincoln	H3K4ME2, H3K4ME3	H3K9-14AC, H3K4ME2, H3K4ME3	H3K4ME2, H3K4ME3	H3K4ME2, H3K4ME3
FIGN_Maxwell		H3K4ME1, H3K4ME2		H3K4ME1	H3K27Ac
FIGN_Theodore		H3K4ME1
SP5_Violet	H3K4ME1, H3K4ME2, H3K4ME3, H3K27ME3	H3K9-14AC, H3K4ME2, H3K27ME3, H3K4ME1, H3K4ME3	H3K9-14AC, H3K4ME2, H3K27ME3, H3K4ME1, H3K4ME3	H3K4ME2, H3K27ME3, H3K4ME1, H3K4ME3, H3K9ME3
DLX1_Amanda		CTCF	RNAPOLII	H3K4ME1, CTCF
DLX1_Naomi	H3K27ME3	H3K27ME3	H3K27ME3	H3K27ME3
DLX1_Trystan	H3K4ME1, H3K4ME2, H3K4ME3, H3K27ME3	H3K4ME1, H3K4ME3, H3K27ME3	H3K4ME2, H3K27ME3	H3K4ME1, H3K9ME3, H3K27ME3
SP3_Ariel		H3K4ME1
SP3_Aurore		H3K4ME1
SP3_Zelda	H3K4ME2, H3K27ME3	H3K4ME1	H3K4ME2, H3K27ME3	H3K27ME3
SP3_Zeus	H3K27ME3		H3K27ME3	H3K27ME3, RNAPOLII
HOXD_Alice		CTCF
HOXD_Brooklyn	H3K4ME1, H3K4ME2	H3K4ME1
HOXD_Bryan	H3K4ME1, H3K4ME2	H3K4ME1, H3K4ME2	H3K4ME2	H3K4ME1, H3K4ME2
HOXD_Flora	H3K4ME1	H3K4ME1
HOXD_Harper	H3K4ME1
HOXD_Lucia	H3K27ME3	H3K27ME3	H3K27ME3	H3K9ME3, H3K27ME3
HOXD_Malcolm	H3K27ME3		H3K27ME3	H3K27ME3
HOXD_Maxwell	H3K27ME3	H3K27ME3	H3K27ME3	H3K27ME3
HOXD_Oskar	H3K4ME2, H3K4ME3, H3K27ME3, CTCF	H3K4ME1, H3K4ME2, H3K4ME3, CTCF	H3K4ME2, H3K4ME3, H3K27ME3, CTCF	H3K4ME2, H3K4ME3, H3K27ME3, CTCF
SATB2_Adam		H3K4ME2
SATB2_Vivien		H3K4ME1
chr2_Penelope		H3K27AC
chr2_Scarlett	H3K27ME3			H3K27ME3
GBX2_Amadeus		H3K4ME1, RNAPOLII	RNAPOLII	RNAPOLII	H3K27Ac
GBX2_Doris	H3K4ME1, H3K4ME2	H3K4ME1, H3K4ME2		H3K4ME1
GBX2_Emi	H3K4ME1, H3K4ME2, H3K27ME3	H3K4ME1, H3K4ME2	H3K4ME2, H3K27ME3	H3K4ME1, H3K4ME2	H3K27Ac
GBX2_Isolde		H3K4ME1, RNAPOLII	RNAPOLII
GBX2_Midori	H3K4ME2	H3K4ME1, RNAPOLII	RNAPOLII		H3K27Ac
GBX2_Othell	H3K4ME1	H3K4ME1, RNAPOLII	RNAPOLII	H3K4ME1, RNAPOLII
GBX2_Penelope	H3K4ME1	H3K4ME1, RNAPOLII	RNAPOLII	H3K4ME1, RNAPOLII
GBX2_Zhong	H3K4ME2, H3K27ME3, RNAPOLII, H3K4ME1, H3K4ME3, H3K27AC	H3K4ME1, H3K4ME3, H3K27ME3	H3K4ME1, H3K4ME2, H3K4ME3, H3K27ME3	H3K4ME1, H3K4ME2, H3K9ME3, H3K27ME3
PAX1_Ariane	H3K27AC	H3K27AC, RNAPOLII		H3K4ME1, H3K27AC
PAX1_Ariel	H3K4ME2	H3K4ME1, H3K4ME2	H3K4ME2	H3K4ME1
PAX1_Bryan	H3K4ME1	H3K4ME1
PAX1_Eugene	H3K4ME2	H3K4ME1
chr20_Bryan	H3K4ME2, H3K4ME3	H3K4ME2, H3K4ME3	H3K4ME2, H3K4ME3	H3K4ME2, H3K4ME3
chr20_Clara	H3K9-14AC, H3K4ME2, H3K4ME3	H3K9-14AC, H3K4ME2, H3K4ME3	H3K4ME2, H3K4ME3	H3K4ME1, H3K4ME2, H3K4ME3
TSHZ2_Malcolm	H3K4ME2	H3K4ME2	H3K4ME2	H3K4ME1, H3K4ME2
TSHZ2_Lucifer			H3K4ME2
NRIP1_Joshua		H3K4ME1			H3K27Ac
NRIP1_Virginia	H3K4ME2	H3K4ME1, H3K4ME2, H3K27AC	H3K4ME2	H3K4ME2, H3K27AC
NRIP1_Zhong	H3K4ME1, H3K4ME2	H3K4ME1, H3K4ME2	H3K4ME2	H3K4ME1, H3K4ME2	H3K27Ac
OLIG2_Eduardo	H3K4ME2	H3K4ME1		H3K4ME1
OLIG2_Joshua	H3K4ME1, H3K4ME2	H3K4ME1, H3K4ME2		H3K4ME1, H3K4ME2
OLIG2_Laura		H3K4ME1
OLIG2_Midori		H3K4ME1
chr21_Akiko		H3K9-14AC
chr21_Frodo	H3K4ME2, H3K4ME3, H3K27ME3	H3K4ME1, H3K4ME3, H3K27ME3	H3K27ME3	H3K27ME3
chr21_Gandalf		H3K4ME1
SATB1_Maxwell	H3K4ME2	H3K4ME1, H3K4ME2	H3K4ME2	H3K4ME2
RARB_Andrew		RNAPOLII
CADPS_Leopold	H3K4ME2	H3K4ME1, H3K4ME2
FOXP1_Siddhartha	CTCF	CTCF
FOXP1_Lucifer	RNAPOLII	RNAPOLII	RNAPOLII	RNAPOLII
FOXP1_Franz_2		H3K4ME1
FOXP1_Finn_1		H3K4ME1
FOXP1_Finn_2	H3K4ME1	H3K4ME1
FOXP1_Brooklyn_2				H3K4ME1
chr3_Eugene		RNAPOLII	RNAPOLII
SOX14_Toru	H3K27AC	H3K4ME1, H3K4ME2, H3K27AC	H3K4ME2, H3K27AC, RNAPOLII	H3K4ME1, H3K4ME2, H3K27AC
ZIC1_Figaro	H3K27ME3
ZIC1_Patricia	CTCF	CTCF	CTCF	CTCF
ZIC1_Prometheus		H3K4ME2
chr3_Laura				H3K4ME1
SHOX2_Amos	RNAPOLII	H3K4ME1, RNAPOLII
SHOX2_Andrew	H3K4ME2	H3K4ME1, H3K4ME2
MECOM_Doris	H3K9-14AC, H3K4ME2	H3K4ME2, H3K4ME3	H3K4ME2, H3K4ME3, H3K27ME3	H3K4ME2, H3K27ME3
MECOM_Sebastian		CTCF
SOX2_Aida	H3K4ME2	H3K4ME2	H3K4ME2
SOX2_Logan_1	H3K4ME2	H3K4ME1	H3K4ME2
SOX2_Logan_2	H3K4ME2	H3K4ME1	H3K4ME2
SOX2_Scout	H3K4ME2, H3K4ME3, CTCF	H3K4ME2, H3K4ME3, CTCF	H3K4ME2, H3K4ME3	H3K4ME2, H3K4ME3
SOX2_Sherlock		H3K4ME2
SOX2_Wagner			H3K4ME2	H3K4ME2
chr3_Prometheus	H3K4ME2	H3K4ME2
chr4_Adam	H3K4ME2
chr4_Hong		H3K27AC		H3K27AC
PHOX2B_Agamemnon	H3K27ME3	H3K4ME1, H3K27ME3	H3K27ME3	H3K9ME3, H3K27ME3
PHOX2B_Arthur	H3K27ME3	H3K27ME3	H3K27ME3	H3K9ME3, H3K27ME3
PHOX2B_Evelyn	H3K4ME2, H3K4ME3, H3K27ME3	H3K4ME1, H3K4ME2, H3K4ME3, H3K27ME3	H3K4ME2, H3K4ME3, H3K27ME3	H3K27ME3
GSX2_Zelda	H3K27ME3	H3K27ME3	H3K27ME3	H3K4ME1, H3K27ME3
PRDM8_Ariel	H3K9-14AC, H3K4ME2
PRDM8_Eden		H3K4ME1
NKX6-1_Laura	H3K4ME1	H3K4ME1		H3K4ME1
NKX6-1_Leo	H3K27ME3		H3K27ME3
NKX6-1_Mateo		H3K27ME3	H3K27ME3
chr4_Molly		H3K4ME1		H3K4ME1
chr4_Toru	H3K4ME2	H3K9-14AC, H3K4ME1, H3K4ME2, H3K4ME3	H3K4ME2, H3K4ME3	H3K4ME2, H3K4ME3	H3K27Ac
chr4_Trevor	H3K4ME2	H3K4ME1, H3K4ME2		H3K4ME2
PITX2_Amadeus	H3K4ME2, H3K27ME3	H3K4ME1, H3K27ME3	H3K4ME2, H3K27ME3	H3K4ME1, H3K9ME3, H3K27ME3
PITX2_Lincoln			RNAPOLII
PITX2_Lukas		H3K4ME1
PITX2_Roxane	H3K4ME1	H3K4ME1
PITX2_Vladimir	H3K4ME1, H3K4ME2, H3K27ME3	H3K4ME1, H3K4ME2, H3K4ME3, H3K27ME3	H3K4ME1, H3K4ME2, H3K27ME3	H3K4ME1, H3K4ME2, H3K9ME3, H3K27ME3
PITX2_Zhong	H3K4ME2, H3K4ME3, H3K27ME3, CTCF	H3K4ME2, H3K27ME3, H3K4ME1, H3K4ME3, CTCF	H3K4ME2, H3K4ME3, H3K27ME3, CTCF	H3K4ME2, H3K27ME3, H3K4ME1, H3K4ME3, H3K9ME3, CTCF
chr4_Veronica	H3K4ME1, H3K4ME2, H3K27AC, RNAPOLII	H3K4ME1, H3K4ME2, H3K4ME3, H3K27AC	H3K4ME2, H3K27AC, RNAPOLII	H3K4ME1, H3K4ME2, H3K27AC
HHIP_Brooklyn		H3K4ME1
HHIP_Haruki	H3K4ME2, H3K4ME3	H3K9-14AC, H3K4ME1, H3K4ME2, H3K4ME3	H3K4ME2, H3K4ME3
HHIP_Molly		H3K4ME2
POU4F2_Eugene	H3K4ME2, H3K4ME3, H3K27ME3	H3K9-14AC, H3K4ME3	H3K4ME2, H3K4ME3, H3K27ME3	H3K4ME1, H3K4ME2, H3K27ME3
POU4F2_Figaro	H3K27ME3		H3K27ME3	H3K27ME3
POU4F2_Haruki_1		H3K4ME1
POU4F2_Haruki_2		H3K4ME1
POU4F2_Vera			H3K27ME3	H3K27ME3
MAB21L2_Eduardo	H3K4ME1, H3K4ME2			H3K4ME1
chr4_Wei	H3K9-14AC, H3K4ME2, H3K4ME3	H3K4ME2, H3K4ME3	H3K4ME3	H3K4ME3
ODZ3_Elvira	H3K4ME1, H3K4ME2	H3K4ME1, H3K4ME2	H3K4ME2	H3K4ME2
ODZ3_Leo	H3K4ME1	H3K4ME1
IRXA_Vivien_1	H3K4ME1, H3K4ME2	H3K9-14AC, H3K4ME1, H3K4ME2, H3K4ME3	H3K4ME2, H3K4ME3	H3K4ME1, H3K4ME2, H3K4ME3
IRXA_Vivien_2	H3K4ME1, H3K4ME2	H3K4ME1, H3K4ME2, H3K4ME3	H3K4ME2	H3K4ME1, H3K4ME2, H3K4ME3
IRXA_Tatiana		H3K4ME1	H3K27ME3	H3K27ME3
IRXA_Tara	H3K4ME1, H3K4ME2, H3K27ME3	H3K4ME1	H3K27ME3	H3K4ME1, H3K27ME3
IRXA_Siddhartha_1			H3K27ME3
IRXA_Siddhartha_2			H3K27ME3	H3K27ME3
IRXA_Scott	H3K9-14AC, H3K4ME2, H3K27ME3, H3K4ME1, H3K4ME3, H3K27AC	H3K9-14AC, H3K4ME2, H3K4ME1, H3K4ME3, CTCF	H3K4ME2, H3K4ME3, H3K27ME3	H3K4ME1, H3K27ME3
IRXA_Scheherazade	H3K4ME2	H3K4ME1, H3K4ME2	H3K4ME2	H3K4ME2	H3K27Ac
IRXA_Santiago_1		CTCF	H3K27ME3	H3K27ME3
IRXA_Santiago_2		CTCF	H3K27ME3	H3K27ME3
IRXA_Ryan		H3K4ME1
IRXA_Bryan	H3K27ME3		H3K27ME3	H3K27ME3
IRXA_Ava	H3K9-14AC, H3K4ME1, H3K4ME2	H3K4ME1, H3K4ME2	H3K9-14AC, H3K4ME2	H3K4ME1, H3K4ME2
IRXA_Abraham		H3K4ME2	H3K4ME2	H3K4ME2
NIPBL_Antonio	H3K4ME2, H3K4ME3	H3K9-14AC, H3K4ME2, H3K4ME3	H3K4ME2, H3K4ME3	H3K4ME2, H3K4ME3
chr5_Cassandra				RNAPOLII
TNPO1_Hannibal	H3K4ME1, H3K4ME2, H3K4ME3, H3K27ME3	H3K4ME1, H3K4ME2, H3K4ME3, H3K27ME3	H3K4ME1, H3K4ME2, H3K4ME3, H3K27ME3	H3K4ME1, H3K4ME2, H3K9ME3, H3K27ME3
TNPO1_Xavier		H3K4ME1
OTP_Achilles	CTCF	CTCF	CTCF	CTCF
OTP_Derek	H3K27ME3		H3K27ME3
OTP_Dorian	H3K4ME1, H3K4ME2, H3K4ME3, H3K27ME3	H3K4ME1, H3K4ME3, H3K27ME3, RNAPOLII	H3K4ME2, H3K4ME3, H3K27ME3	H3K4ME2, H3K27ME3, RNAPOLII, H3K4ME1, H3K9ME3
OTP_Elvira	H3K4ME2, H3K27ME3	H3K4ME1, H3K27ME3	H3K4ME2, H3K27ME3	H3K9ME3, H3K27ME3, RNAPOLII
OTP_Faust	H3K4ME2, H3K27ME3, H3K4ME1, H3K4ME3, CTCF	H3K9-14AC, H3K4ME2, H3K27ME3, H3K4ME1, H3K4ME3, CTCF	H3K4ME2, H3K27ME3, H3K4ME1, H3K4ME3, CTCF	H3K4ME2, H3K27ME3, H3K4ME1, H3K4ME3, CTCF
OTP_Franz				H3K27ME3
OTP_Frodo	H3K9-14AC, H3K4ME2, H3K27ME3, H3K4ME3, H3K27AC	H3K9-14AC, H3K4ME1, H3K4ME2, H3K4ME3	H3K9-14AC, H3K4ME2, H3K27ME3, RNAPOLII, H3K4ME3, H3K27AC	H3K9-14AC, H3K4ME2, H3K27ME3, H3K4ME1, H3K4ME3, H3K27AC
OTP_Lucifer	H3K27ME3
OTP_Lucy	H3K4ME1, H3K4ME2, H3K4ME3, H3K27ME3	H3K4ME1, H3K4ME2, H3K4ME3, H3K27ME3	H3K4ME1, H3K4ME2, H3K4ME3, H3K27ME3	H3K4ME2, H3K27ME3, H3K4ME1, H3K4ME3, H3K9ME3
OTP_Lukas	H3K4ME2, H3K27ME3, H3K4ME1, H3K4ME3, CTCF	H3K4ME2, H3K27ME3, H3K4ME1, H3K4ME3, CTCF	H3K4ME1, H3K4ME2, H3K4ME3, H3K27ME3	H3K4ME2, H3K27ME3, H3K4ME1, H3K4ME3, H3K9ME3, CTCF
OTP_Mauritius	H3K4ME1, H3K4ME2	H3K4ME1, H3K4ME2	H3K4ME2	H3K4ME1
MEF2C_Alice	H3K4ME2	H3K4ME1, H3K4ME2, RNAPOLII	H3K4ME2	H3K4ME2
MEF2C_Gwyneth	H3K9-14AC, H3K4ME2, H3K4ME3	H3K9-14AC, H3K4ME1, H3K4ME2, H3K4ME3	H3K9-14AC, H3K4ME2, H3K4ME3	H3K9-14AC, H3K4ME1, H3K4ME2, H3K4ME3	H3K27Ac
NR2F1_Jasmine		H3K4ME1
NR2F1_Leopold		H3K4ME1		H3K4ME1
NR2F1_Lolita	H3K4ME2	H3K4ME1, H3K4ME2, H3K4ME3	H3K4ME2	H3K4ME1, H3K4ME2
NR2F1_Lucy	H3K4ME1	H3K4ME1, H3K4ME2
NR2F1_Othell		H3K4ME2
NR2F1_Pablo	H3K4ME2
NR2F1_Pandora	CTCF	CTCF
NR2F1_Penelope	CTCF	CTCF
NR2F1_Scout_1		H3K4ME1
NR2F1_Scout_2		H3K4ME1
NR2F1_Zhong	CTCF	CTCF
PPIC_Wei	H3K4ME2	H3K4ME1
ZNF608_Abraham	H3K4ME1
ZNF608_Delphina	H3K4ME2, H3K27AC	H3K4ME1, H3K4ME2, H3K27AC, RNAPOLII	H3K4ME2, H3K4ME3, H3K27AC, RNAPOLII	H3K4ME1, H3K4ME2, H3K4ME3, H3K27AC
ZNF608_Haruki	H3K4ME2, H3K4ME3	H3K9-14AC, H3K4ME2, H3K4ME3	H3K4ME2, H3K4ME3	H3K4ME2, H3K4ME3	H3K27Ac
ZNF608_Lolita		H3K4ME2
ZNF608_Lukas		H3K4ME1, H3K4ME2		H3K4ME1
ZNF608_Scheherazade		H3K4ME1, H3K4ME2, H3K27AC		H3K4ME1, H3K4ME2, H3K27AC
ZNF608_Silvester	H3K4ME1, H3K4ME2, CTCF	H3K4ME2, RNAPOLII, H3K4ME1, H3K27AC, CTCF	H3K4ME2, CTCF, RNAPOLII	H3K4ME2, RNAPOLII, H3K4ME1, H3K27AC, CTCF
chr5_Juan	H3K4ME2, H3K4ME3	H3K4ME1, H3K4ME2, H3K4ME3	H3K4ME2, H3K4ME3	H3K4ME2, H3K4ME3
chr5_Leo		H3K4ME1			H3K27Ac
EBF1_Mateo		H3K4ME2
EBF1_Scarlett		H3K4ME1
ODZ2_Mauritius		H3K4ME1
TLX3_Robert_2	H3K27ME3		H3K27ME3	H3K27ME3
TFAP2A_Tatiana	H3K27ME3
TFAP2A_Traviata	H3K27ME3		H3K27ME3	H3K27ME3, RNAPOLII
TFAP2A_Vera	H3K27ME3			H3K27ME3
chr6_Agamemnon		H3K4ME1		H3K4ME1
ID4_Logan	H3K4ME2			H3K4ME1
ID4_Midori_1				H3K4ME1
ID4_Toru	H3K9-14AC, H3K4ME2, H3K27AC	H3K9-14AC, H3K4ME1, H3K4ME2	H3K4ME2	H3K9-14AC, H3K4ME2, H3K4ME3, H3K27AC
chr6_Amanda	H3K4ME1, H3K4ME2	H3K4ME1	H3K4ME2	H3K4ME1, H3K4ME2
chr6_Demian	H3K9-14AC, H3K4ME2, H3K4ME3, H3K27AC	H3K9-14AC, H3K4ME1, H3K4ME2, H3K4ME3	H3K9-14AC, H3K4ME2, H3K4ME1, H3K4ME3, H3K27AC	H3K9-14AC, H3K4ME2, H3K27ME3, H3K4ME1, H3K4ME3
TFAP2B_Frankenstein	H3K4ME2, CTCF	H3K4ME2, CTCF	H3K4ME2	H3K4ME1, H3K4ME2
TFAP2B_Gwyneth				H3K4ME1
TFAP2B_Hana	H3K27ME3		H3K27ME3
TFAP2B_Hector			H3K27ME3
TFAP2B_Lucy				H3K4ME1	H3K27Ac
chr6_Lucy	H3K4ME2	H3K4ME1, H3K4ME2, H3K27AC	H3K4ME2	H3K4ME2
chr6_Malcolm	H3K4ME2	H3K4ME1, H3K4ME2	H3K4ME2	H3K4ME1, H3K4ME2	H3K27Ac
TSG1_Gandalf		H3K4ME1
POU3F2_Boris			RNAPOLII
POU3F2_Bryan	CTCF	CTCF		CTCF	H3K27Ac
POU3F2_Carmen				H3K4ME1
POU3F2_Eugene		H3K4ME1
POU3F2_Frodo	H3K4ME2, H3K27AC	H3K9-14AC, H3K4ME1, H3K4ME2, H3K4ME3	H3K4ME2, H3K4ME3	H3K4ME1, H3K4ME2, H3K4ME3
POU3F2_Leo		H3K4ME1
POU3F2_Lincoln	H3K4ME1	H3K4ME1
POU3F2_Lucifer	H3K27ME3		H3K27ME3	H3K27ME3
POU3F2_Tatiana	H3K4ME1
PRDM13_Elvira	H3K9-14AC, H3K4ME2, H3K4ME3	H3K9-14AC, H3K4ME1, H3K4ME2, H3K4ME3	H3K9-14AC, H3K4ME2, H3K4ME3	H3K9-14AC, H3K4ME1, H3K4ME2, H3K4ME3
LACE1_Kizuki	H3K9-14AC, H3K4ME2, H3K4ME1, H3K4ME3, CTCF	H3K9-14AC, H3K4ME2, H3K4ME1, H3K4ME3, CTCF	H3K9-14AC, H3K4ME2, RNAPOLII, H3K4ME3, H3K27AC	H3K9-14AC, H3K4ME2, H3K27ME3, H3K4ME1, H3K4ME3, H3K27AC, CTCF
LACE1_Logan	H3K9-14AC, H3K4ME2, H3K27ME3, H3K4ME1, H3K4ME3, H3K27AC	H3K9-14AC, H3K4ME2, H3K27ME3, RNAPOLII, H3K4ME1, H3K4ME3	H3K9-14AC, H3K4ME2, H3K27ME3, RNAPOLII, H3K4ME3, H3K27AC	H3K9-14AC, H3K4ME2, H3K27ME3, RNAPOLII, H3K4ME1, H3K4ME3, H3K27AC
MARCKS_Achilles_1	H3K4ME2	H3K4ME2		H3K4ME2
MARCKS_Achilles_2	H3K4ME2	H3K4ME2
TNFAIP3_Poseidon	H3K27ME3		H3K27ME3	H3K27ME3
ARID1B_Maxwell		H3K4ME2
chr6_Sebastian		H3K4ME1, H3K4ME2	H3K4ME2		H3K27Ac
MICALL2_Aida	H3K4ME1, H3K4ME2, H3K27ME3, H3K27AC	H3K4ME2, H3K27ME3, RNAPOLII, H3K4ME1, CTCF	H3K4ME2, H3K27ME3, RNAPOLII, H3K4ME1, H3K27AC	H3K4ME2, H3K27ME3, RNAPOLII, H3K4ME1, H3K27AC, H3K9ME3
MICALL2_Charlie_1	H3K27ME3	H3K27ME3	H3K27ME3	H3K27ME3, RNAPOLII
MICALL2_Charlie_2	H3K27ME3		H3K27ME3	RNAPOLII
MICALL2_Frodo	H3K4ME1, H3K27ME3	H3K4ME1, H3K27ME3	H3K27ME3	H3K4ME2, H3K27ME3, H3K4ME1, H3K4ME3, H3K9ME3
MICALL2_Jan	H3K27ME3	H3K27ME3	H3K27ME3	H3K27ME3, RNAPOLII
MICALL2_Leopold	H3K27ME3, RNAPOLII	H3K4ME1, H3K27ME3	H3K27ME3	H3K9ME3, H3K27ME3, RNAPOLII
MICALL2_Mustafa	H3K4ME1, H3K4ME2, H3K27ME3	H3K4ME1, H3K27ME3	H3K27ME3	H3K27ME3
MICALL2_Norma	H3K9-14AC, H3K4ME2, H3K27ME3, H3K4ME1, H3K4ME3	H3K4ME1, H3K4ME3	H3K9-14AC, H3K4ME2, H3K27ME3, H3K4ME1, H3K4ME3	H3K4ME1, H3K4ME2, H3K4ME3, H3K27ME3
ETV1_Achilles				H3K4ME2
SP8_Adam	H3K27ME3		H3K27ME3
SP8_Ariane	H3K4ME1, H3K4ME2	H3K4ME1	H3K27ME3	H3K4ME1, H3K27ME3
SP8_Julia	H3K4ME1
SP8_Lucifer		H3K4ME2
SP8_William_1	H3K4ME2	H3K4ME1, H3K4ME2	H3K4ME2	H3K4ME1, H3K4ME2
SP8_William_2	H3K4ME2	H3K4ME1, H3K4ME2	H3K4ME2	H3K4ME2
HOXA_Oberon				H3K4ME1
HOXA_Naomi	H3K4ME2	H3K4ME1, H3K4ME2, CTCF, H3K27AC	H3K4ME2	H3K27AC
HOXA_Jacob	H3K27ME3	H3K4ME1, H3K27ME3	H3K27ME3	H3K27ME3
NEUROD6_Frankenstein				H3K4ME1
POU6F2_Isaac_1	H3K4ME2	H3K4ME1, H3K4ME2	H3K4ME2	H3K4ME1
POU6F2_Isaac_2	H3K4ME2	H3K4ME1, H3K4ME2	H3K4ME2	H3K4ME1
POU6F2_Scheherazade				H3K4ME1
GLI3_Quentin	H3K4ME2	H3K4ME2, H3K27AC	H3K4ME2	H3K4ME1, H3K4ME2, H3K27AC
GLI3_William	H3K4ME2	H3K4ME2
AUTS2_Brooklyn	H3K4ME1, H3K4ME2	H3K4ME1, H3K4ME2		H3K4ME1, H3K4ME2
AUTS2_Bryan	H3K4ME1	H3K4ME1
AUTS2_Charlie		H3K4ME1		H3K4ME1
AUTS2_Daniel	H3K4ME1, H3K4ME2	H3K4ME2		H3K4ME1
AUTS2_Derek					H3K27Ac
AUTS2_Julia		H3K4ME1
AUTS2_Roman		H3K4ME1		H3K4ME1
AUTS2_Ruby	H3K4ME1	H3K4ME1, RNAPOLII	RNAPOLII	H3K4ME1
AUTS2_Santiago	H3K4ME1, H3K4ME2, H3K27AC	H3K9-14AC, H3K4ME1, H3K4ME2, H3K4ME3	H3K4ME1, H3K4ME2, H3K27ME3	H3K4ME1, H3K4ME2
AUTS2_Silvester	H3K4ME1, H3K4ME2	H3K4ME1
CDK14_Cassandra		H3K4ME1, H3K4ME2		H3K4ME1
CDK14_Wei	H3K4ME2	H3K4ME1, H3K4ME2	H3K4ME2	H3K4ME2
chr7_Gabriela		RNAPOLII
chr7_Gwyneth		H3K4ME1	H3K4ME2
DLX6_Napoleon	H3K4ME1, H3K27ME3	H3K4ME1, H3K27ME3	H3K27ME3	H3K9ME3, H3K27ME3
DLX6_Toru	H3K27ME3		H3K27ME3	H3K27ME3
CUX1_Trevor	H3K4ME1, H3K4ME2	H3K4ME1
FOXP2_Apollo	H3K9-14AC, H3K4ME2	H3K4ME1, H3K4ME2, H3K4ME3		H3K4ME2
FOXP2_Arthur	H3K9-14AC, H3K4ME2, H3K4ME3	H3K9-14AC, H3K4ME1, H3K4ME2, H3K4ME3	H3K4ME2, H3K4ME3	H3K4ME2, H3K4ME3, H3K27AC
FOXP2_Atsuko	H3K4ME2, H3K4ME3	H3K4ME2, H3K4ME3	H3K4ME2, H3K4ME3	H3K4ME2, H3K4ME3
FOXP2_Beatrice	H3K4ME2	H3K4ME2, H3K4ME3	H3K4ME2	H3K4ME2, H3K4ME3
FOXP2_Cameron	H3K4ME2	H3K4ME2
FOXP2_Othell	H3K4ME2, H3K4ME3, CTCF	H3K9-14AC, H3K4ME2, H3K4ME3, CTCF	H3K4ME2, H3K4ME3	H3K4ME1, H3K4ME2, H3K4ME3
CADPS2_Nora		H3K4ME1
chr7_Kalin	H3K27ME3	H3K4ME1, H3K4ME2
LMBR1_Hana	H3K4ME1, H3K4ME2, H3K4ME3, H3K27ME3	H3K27ME3, RNAPOLII, H3K4ME1, H3K4ME3, H3K9ME3	H3K4ME1, H3K9ME3, H3K27ME3	H3K4ME1, H3K9ME3, H3K27ME3, RNAPOLII
chr8_Amos	H3K4ME1	H3K4ME1
EBF2_Sherlock	H3K4ME2	H3K9-14AC, H3K4ME1, H3K4ME2	H3K4ME2	H3K4ME1
ZNF703_Hannibal	CTCF	CTCF	CTCF	CTCF
ZNF703_Flora	H3K4ME1, H3K4ME2	H3K4ME1, H3K4ME2	H3K4ME2	H3K4ME1
ZNF703_Eden		H3K4ME1		H3K4ME1
chr8_Felix	H3K4ME1, H3K4ME2, H3K27AC	H3K4ME1	H3K4ME2, H3K27AC	H3K4ME1, H3K27AC
ST18_Daniel		H3K4ME1
ST18_Lucy	H3K4ME2	H3K4ME2, H3K4ME3	H3K4ME2, H3K4ME3	H3K4ME2, H3K4ME3
ST18_Noah	H3K4ME2	H3K4ME1, H3K4ME2	H3K4ME2	H3K4ME1, H3K4ME2
ST18_Pablo	H3K4ME1	H3K4ME1, H3K4ME2	H3K4ME2, H3K27AC	H3K4ME1, H3K27AC
TOX_Alice		CTCF
TOX_Arthur		H3K4ME1
TOX_Juan		H3K4ME2		H3K4ME2
TOX_Molly	H3K4ME2	H3K4ME1, H3K4ME2, H3K27AC	H3K4ME2	H3K4ME1, H3K4ME2, H3K27AC
TOX_Norma		H3K4ME1, H3K4ME2		H3K4ME2
CHD7_Bryan				H3K4ME1
CHD7_Laura	H3K4ME1, H3K4ME2	H3K4ME1, H3K4ME2, CTCF	RNAPOLII	RNAPOLII	H3K27Ac
CHD7_Siddhartha	H3K4ME1, H3K4ME2	H3K4ME1, H3K4ME2	H3K4ME1, H3K27AC	H3K4ME1, H3K4ME2, H3K27AC
CHD7_Zhong		H3K4ME1		H3K27AC
BHLHE22_Ariane	H3K4ME1
BHLHE22_Boris		H3K4ME1
BHLHE22_Frodo	H3K4ME2, H3K4ME3, H3K27ME3	H3K4ME1, H3K4ME2, H3K4ME3	H3K4ME2, H3K4ME3, H3K27AC	H3K4ME1, H3K4ME2
BHLHE22_Norma	H3K4ME1, H3K4ME2	H3K4ME1, H3K4ME2	H3K4ME2	H3K4ME1, H3K4ME2
BHLHE22_Roxane			RNAPOLII
BHLHE22_Sam	H3K4ME2	H3K4ME2
EYA1_Hong		H3K4ME2
ZFHX4_Amanda		H3K4ME2
ZFHX4_Isolde		H3K4ME2
ZFHX4_Jonathan				H3K4ME1
ZFHX4_Leo	H3K4ME1, H3K4ME2	H3K4ME1, H3K4ME2	H3K4ME2	H3K4ME1, H3K4ME2
ZFHX4_Leontina		H3K4ME1
ZFHX4_Nemo	H3K4ME2, RNAPOLII	H3K4ME2, RNAPOLII	H3K4ME2, RNAPOLII	RNAPOLII
ZFHX4_Vivien		H3K4ME1
RUNX1T1_Hannibal		H3K4ME2, H3K4ME3
RUNX1T1_Ruby			RNAPOLII
ZC3H3_Figaro		H3K9-14AC, H3K4ME1
ZC3H3_Hamlet		H3K4ME1		H3K4ME1
ZC3H3_Helen		H3K4ME1
ZC3H3_Roxane	H3K4ME1, H3K4ME2, CTCF	H3K4ME1, CTCF	H3K4ME2, CTCF	H3K4ME1, CTCF
DMRT2_Faust	H3K4ME1, H3K4ME2, H3K4ME3, H3K27ME3	H3K4ME1, H3K4ME2, H3K4ME3, H3K27ME3	H3K4ME2, H3K4ME3, H3K27ME3	H3K4ME1, H3K4ME2, H3K27ME3
NFIB_Evelyn		H3K4ME2		H3K4ME2
NFIB_Mauritius				H3K4ME1
BNC2_Bryan	CTCF	CTCF	H3K4ME2, CTCF	CTCF
BNC2_Claudia	H3K4ME1, H3K4ME2	H3K4ME1, H3K4ME2	H3K4ME2	H3K4ME1, H3K4ME2, H3K27AC
BNC2_Hector	H3K4ME2
BNC2_Lucifer	H3K4ME2	H3K4ME1		H3K4ME1
BNC2_Lucy	H3K4ME1	H3K4ME1	H3K4ME2	H3K4ME1
BNC2_Nagasawa	H3K27ME3		H3K27ME3	H3K27ME3
BNC2_Napoleon	H3K4ME1, H3K27ME3			H3K27ME3
BNC2_Scheherazade	H3K9-14AC, H3K4ME2, H3K4ME1, H3K4ME3, H3K27AC	H3K9-14AC, H3K4ME1, H3K4ME2, H3K4ME3	H3K9-14AC, H3K4ME2, H3K4ME3	H3K9-14AC, H3K4ME1, H3K4ME2, H3K4ME3
BNC2_Violet		H3K4ME1
PAX5_Faust	H3K4ME2, H3K27AC	H3K4ME1, H3K4ME2, H3K27AC	H3K4ME2, H3K27AC	H3K4ME1, H3K4ME2, H3K27AC
PAX5_Elvira	H3K4ME2, H3K27AC	H3K4ME1, H3K4ME2, H3K27AC	H3K4ME2, H3K27AC	H3K4ME1, H3K4ME2, H3K27AC
PAX5_Amos		H3K4ME1
ANXA1_Kazuki		H3K4ME2, RNAPOLII		H3K27AC
ANXA1_Lucy				H3K4ME2, H3K27AC
ANXA1_Scout		H3K4ME2
FOXB2_Eva	H3K27ME3	H3K4ME1	H3K27ME3	H3K27ME3
TLE4_Adam		H3K4ME1
TLE4_Agamemnon	H3K4ME1	H3K4ME1, H3K4ME2	H3K4ME2	H3K4ME1	H3K27Ac
TLE4_Aurore	H3K4ME1, H3K4ME2	H3K4ME1, H3K4ME2	H3K4ME2	H3K4ME1
TLE4_Chen	H3K9-14AC, H3K4ME2, H3K4ME3, H3K27AC	H3K9-14AC, H3K4ME2, RNAPOLII, H3K4ME1, H3K4ME3, H3K27AC	H3K9-14AC, H3K4ME2, H3K4ME3, H3K27AC	H3K4ME1, H3K4ME2, H3K4ME3, H3K27AC
TLE4_Demian		H3K4ME2
TLE4_Eden	CTCF	CTCF		CTCF
TLE4_Gwyneth	H3K4ME2
TLE4_Jeremy		H3K4ME1
chr9_Figaro		H3K4ME1
TLE4_Juan	H3K4ME1, H3K4ME2, RNAPOLII	H3K4ME1, H3K4ME2, RNAPOLII	H3K4ME2	H3K4ME1
TLE4_Pablo		H3K4ME1, RNAPOLII		H3K4ME1
TLE4_Ryan	H3K4ME2	H3K4ME1, H3K4ME2
TLE4_Scheherazade		H3K4ME1
TLE4_Urania	H3K4ME1	H3K4ME1
TLE4_Vanessa		H3K4ME1
GAS1_Chao	H3K9-14AC, H3K4ME2, H3K4ME1, H3K4ME3, H3K27AC	H3K4ME1, H3K4ME2, H3K4ME3	H3K4ME2, H3K4ME3	H3K4ME1, H3K4ME2
chr9_Jun	H3K4ME2	H3K4ME1, H3K4ME2	H3K4ME2	H3K4ME1
chr9_Mauritius				H3K27AC
LHX2_Chen	H3K4ME2
LHX2_Lucifer		H3K27AC
PBX3_Dominica	H3K4ME2	H3K4ME2		H3K4ME1
PBX3_Felix	H3K4ME1			H3K4ME1
PBX3_Nick		H3K4ME2
PBX3_Silvester	H3K27ME3		H3K27ME3	H3K27ME3
PBX3_Veronica	H3K4ME1, H3K27AC	H3K4ME1, H3K4ME2	H3K4ME1, H3K27AC	H3K4ME1, H3K27AC
PBX3_Zeus	CTCF	CTCF	CTCF	CTCF
BARHL1_Juan	H3K4ME1, H3K4ME2	H3K4ME1		H3K4ME1, H3K4ME2
BARHL1_Lincoln	H3K4ME1	H3K4ME1
POU3F4_Zeus	H3K27ME3		H3K27ME3	H3K27ME3
ZIC3_Hana	H3K4ME3	H3K9-14AC, H3K4ME3		H3K4ME3
