## Supplementary material for "Multi-omics analysis in human retina uncovers ultraconserved *cis*-regulatory elements at rare eye disease loci": Table S3

### Sheet: Supplementary_Table_3
Ontology term	p-value	q-value
regulation of transcription by RNA polymerase II (GO:0006357)	1.91353e-58	5.38659e-55
regulation of transcription, DNA-templated (GO:0006355)	3.04455e-46	4.28521e-43
negative regulation of transcription, DNA-templated (GO:0045892)	3.88076e-31	3.64144e-28
negative regulation of transcription by RNA polymerase II (GO:0000122)	1.4392e-27	9.00599e-25
positive regulation of transcription, DNA-templated (GO:0045893)	1.59964e-27	9.00599e-25
positive regulation of transcription by RNA polymerase II (GO:0045944)	1.13757e-26	5.33711e-24
neuron differentiation (GO:0030182)	4.88763e-26	1.96553e-23
generation of neurons (GO:0048699)	1.89403e-20	6.66462e-18
negative regulation of nucleic acid-templated transcription (GO:1903507)	1.28957e-13	4.0335e-11
nervous system development (GO:0007399)	3.97292e-13	1.11838e-10
positive regulation of nucleic acid-templated transcription (GO:1903508)	5.80603e-12	1.48582e-09
negative regulation of cellular macromolecule biosynthetic process (GO:2000113)	7.77583e-12	1.82408e-09
regulation of gene expression (GO:0010468)	9.84155e-12	2.13107e-09
central nervous system development (GO:0007417)	5.08752e-11	1.02296e-08
regulation of nucleic acid-templated transcription (GO:1903506)	1.77298e-08	3.32729e-06
forebrain neuron differentiation (GO:0021879)	5.80109e-08	1.02063e-05
sensory organ development (GO:0007423)	7.3928e-08	1.22416e-05
eye development (GO:0001654)	1.15468e-07	1.80579e-05
regulation of cellular macromolecule biosynthetic process (GO:2000112)	1.83185e-07	2.71403e-05
pancreas development (GO:0031016)	2.17517e-07	3.06156e-05
autonomic nervous system development (GO:0048483)	3.79908e-07	5.09257e-05
brain development (GO:0007420)	5.0311e-07	6.43751e-05
sympathetic nervous system development (GO:0048485)	6.80437e-07	8.32796e-05
neuron development (GO:0048666)	1.02007e-06	0.000119645
neuron migration (GO:0001764)	1.33441e-06	0.000150255
cranial nerve development (GO:0021545)	3.04211e-06	0.000326898
neuron fate specification (GO:0048665)	3.13544e-06	0.000326898
regulation of macromolecule metabolic process (GO:0060255)	3.73583e-06	0.000375584
embryonic limb morphogenesis (GO:0030326)	3.97304e-06	0.000385659
neuron fate commitment (GO:0048663)	5.16058e-06	0.000484234
visual system development (GO:0150063)	1.25732e-05	0.00114173
negative regulation of neuron differentiation (GO:0045665)	1.59772e-05	0.00140549
gliogenesis (GO:0042063)	1.93746e-05	0.00165271
negative regulation of cell differentiation (GO:0045596)	2.11765e-05	0.00175329
positive regulation of cell differentiation (GO:0045597)	2.43238e-05	0.00195633
renal system development (GO:0072001)	3.36109e-05	0.00262819
ganglion development (GO:0061548)	3.92826e-05	0.00289056
branching involved in ureteric bud morphogenesis (GO:0001658)	3.99194e-05	0.00289056
kidney development (GO:0001822)	4.00468e-05	0.00289056
noradrenergic neuron differentiation (GO:0003357)	5.46225e-05	0.00370556
pituitary gland development (GO:0021983)	5.46225e-05	0.00370556
dopaminergic neuron differentiation (GO:0071542)	5.52872e-05	0.00370556
limb development (GO:0060173)	6.15281e-05	0.00402794
positive regulation of developmental process (GO:0051094)	7.91369e-05	0.00506296
kidney epithelium development (GO:0072073)	0.00010611	0.00649672
negative regulation of multicellular organismal process (GO:0051241)	0.000106163	0.00649672
inner ear morphogenesis (GO:0042472)	0.000169636	0.0101601
central nervous system neuron differentiation (GO:0021953)	0.000181179	0.0106254
sympathetic ganglion development (GO:0061549)	0.000185524	0.0106582
cellular response to growth factor stimulus (GO:0071363)	0.000203812	0.0114746
respiratory system development (GO:0060541)	0.000219466	0.0121136
positive regulation of cardiac muscle tissue growth (GO:0055023)	0.00026393	0.0142878
mesenchymal to epithelial transition (GO:0060231)	0.000300354	0.0159528
regulation of cartilage development (GO:0061035)	0.000354606	0.0181494
embryonic digit morphogenesis (GO:0042733)	0.000354606	0.0181494
axon guidance (GO:0007411)	0.000438853	0.0208665
regulation of retinal ganglion cell axon guidance (GO:0090259)	0.000447288	0.0208665
sinoatrial node cell differentiation (GO:0060921)	0.000447288	0.0208665
regulation of cardiac muscle cell differentiation (GO:2000725)	0.00045849	0.0208665
cell differentiation in spinal cord (GO:0021515)	0.00045849	0.0208665
mesonephros development (GO:0001823)	0.00045849	0.0208665
neural crest cell differentiation (GO:0014033)	0.000466995	0.0208665
ureteric bud morphogenesis (GO:0060675)	0.000466995	0.0208665
beta-catenin-TCF complex assembly (GO:1904837)	0.000513121	0.0221833
glial cell differentiation (GO:0010001)	0.000513121	0.0221833
digestive tract development (GO:0048565)	0.000520106	0.0221833
regulation of neuron differentiation (GO:0045664)	0.000548872	0.0230608
negative regulation of Wnt signaling pathway (GO:0030178)	0.000599757	0.0246509
embryonic digestive tract development (GO:0048566)	0.000604232	0.0246509
negative regulation of small GTPase mediated signal transduction (GO:0051058)	0.000769605	0.0309491
positive regulation of neuron differentiation (GO:0045666)	0.00081838	0.0318233
embryonic camera-type eye morphogenesis (GO:0048596)	0.000870477	0.0318233
peripheral nervous system neuron development (GO:0048935)	0.000870477	0.0318233
nephric duct morphogenesis (GO:0072178)	0.000870477	0.0318233
dendrite extension (GO:0097484)	0.000870477	0.0318233
retinal ganglion cell axon guidance (GO:0031290)	0.000870477	0.0318233
trigeminal nerve development (GO:0021559)	0.000870477	0.0318233
branching morphogenesis of an epithelial tube (GO:0048754)	0.000943249	0.0340416
negative regulation of smoothened signaling pathway (GO:0045879)	0.00119857	0.041654
regulation of neural precursor cell proliferation (GO:2000177)	0.00119857	0.041654
ear morphogenesis (GO:0042471)	0.00119857	0.041654
axonogenesis (GO:0007409)	0.00122638	0.0421009
cellular response to vascular endothelial growth factor stimulus (GO:0035924)	0.00124585	0.0422537
positive regulation of cardiac muscle cell proliferation (GO:0060045)	0.00127512	0.0427315
regulation of endothelial cell migration (GO:0010594)	0.00140267	0.0463653
cardiac muscle cell differentiation (GO:0055007)	0.00146934	0.0463653
endocrine system development (GO:0035270)	0.00146934	0.0463653
cardiac pacemaker cell development (GO:0060926)	0.00148237	0.0463653
epithelial cell differentiation involved in kidney development (GO:0035850)	0.00148237	0.0463653
nose development (GO:0043584)	0.00148237	0.0463653
negative regulation of response to stimulus (GO:0048585)	0.00153391	0.0474502
regulation of BMP signaling pathway (GO:0030510)	0.00165856	0.0502026
regulation of epithelial to mesenchymal transition (GO:0010717)	0.00165856	0.0502026
embryonic cranial skeleton morphogenesis (GO:0048701)	0.00168933	0.050286
Wnt signaling pathway, calcium modulating pathway (GO:0007223)	0.00169704	0.050286
transcription initiation from RNA polymerase II promoter (GO:0006367)	0.00174014	0.0509423
positive regulation of macromolecule metabolic process (GO:0010604)	0.00175538	0.0509423
Wnt signaling pathway (GO:0016055)	0.00180579	0.0517032
positive regulation of multicellular organismal process (GO:0051240)	0.00181834	0.0517032
metanephros development (GO:0001656)	0.00214205	0.0596091
motor neuron axon guidance (GO:0008045)	0.00218844	0.0596091
regulation of canonical Wnt signaling pathway (GO:0060828)	0.00224858	0.0596091
response to estradiol (GO:0032355)	0.00226247	0.0596091
ventricular septum development (GO:0003281)	0.00226247	0.0596091
gonad development (GO:0008406)	0.00229078	0.0596091
regulation of smoothened signaling pathway (GO:0008589)	0.00229078	0.0596091
regulation of Wnt signaling pathway (GO:0030111)	0.00230123	0.0596091
collecting duct development (GO:0072044)	0.00230813	0.0596091
mammary gland epithelial cell differentiation (GO:0060644)	0.00230813	0.0596091
positive regulation of BMP signaling pathway (GO:0030513)	0.00255159	0.064793
embryonic organ development (GO:0048568)	0.00255489	0.064793
negative regulation of canonical Wnt signaling pathway (GO:0090090)	0.00275368	0.0686611
mesonephric tubule development (GO:0072164)	0.00278059	0.0686611
stem cell development (GO:0048864)	0.00278059	0.0686611
regulation of neuron apoptotic process (GO:0043523)	0.00289203	0.0707918
stem cell differentiation (GO:0048863)	0.0029592	0.0718116
canonical Wnt signaling pathway (GO:0060070)	0.00308734	0.0742809
negative regulation of apoptotic process (GO:0043066)	0.00321295	0.0766479
DNA-templated transcription, initiation (GO:0006352)	0.00324482	0.0767577
regulation of nephron tubule epithelial cell differentiation (GO:0072182)	0.00336944	0.0777457
sensory organ morphogenesis (GO:0090596)	0.00336944	0.0777457
muscle cell fate commitment (GO:0042693)	0.00336944	0.0777457
embryonic axis specification (GO:0000578)	0.00347374	0.0782285
positive regulation of cartilage development (GO:0061036)	0.00347374	0.0782285
cell migration involved in sprouting angiogenesis (GO:0002042)	0.00347374	0.0782285
positive regulation of response to DNA damage stimulus (GO:2001022)	0.00354578	0.0792172
positive regulation of epithelial to mesenchymal transition (GO:0010718)	0.00380485	0.083677
heterophilic cell-cell adhesion via plasma membrane cell adhesion molecules (GO:0007157)	0.00380485	0.083677
gland development (GO:0048732)	0.00404325	0.0882306
chromatin remodeling (GO:0006338)	0.00414935	0.0898493
mesenchymal cell development (GO:0014031)	0.00427554	0.091179
ureteric bud development (GO:0001657)	0.00427554	0.091179
positive regulation of cell population proliferation (GO:0008284)	0.00434427	0.0919484
forelimb morphogenesis (GO:0035136)	0.00468477	0.094875
DNA dealkylation (GO:0035510)	0.00468477	0.094875
DNA dealkylation involved in DNA repair (GO:0006307)	0.00468477	0.094875
regulation of axon guidance (GO:1902667)	0.00468477	0.094875
adrenal gland development (GO:0030325)	0.00468477	0.094875
cell differentiation involved in metanephros development (GO:0072202)	0.00468477	0.094875
positive regulation of epithelial cell proliferation (GO:0050679)	0.00508502	0.102245
regulation of mRNA splicing, via spliceosome (GO:0048024)	0.00526553	0.105124
chondrocyte differentiation (GO:0002062)	0.00548506	0.108735
negative regulation of DNA-binding transcription factor activity (GO:0043433)	0.00584783	0.115116
circulatory system development (GO:0072359)	0.0060859	0.115463
regulation of cardiac muscle cell proliferation (GO:0060043)	0.00623425	0.115463
positive regulation of transcription regulatory region DNA binding (GO:2000679)	0.00623425	0.115463
cellular response to estradiol stimulus (GO:0071392)	0.00623425	0.115463
positive regulation of chondrocyte differentiation (GO:0032332)	0.00626963	0.115463
positive regulation of leukocyte apoptotic process (GO:2000108)	0.00626963	0.115463
enteric nervous system development (GO:0048484)	0.00626963	0.115463
chromatin-mediated maintenance of transcription (GO:0048096)	0.00626963	0.115463
midbrain dopaminergic neuron differentiation (GO:1904948)	0.00626963	0.115463
neuron projection extension (GO:1990138)	0.00627561	0.115463
negative regulation of programmed cell death (GO:0043069)	0.0063459	0.115998
negative regulation of cold-induced thermogenesis (GO:0120163)	0.00668918	0.120705
positive regulation of neuron death (GO:1901216)	0.00668918	0.120705
heart development (GO:0007507)	0.00677349	0.121448
epithelial tube morphogenesis (GO:0060562)	0.00714281	0.12726
limb morphogenesis (GO:0035108)	0.00740486	0.128671
negative regulation of myeloid cell differentiation (GO:0045638)	0.00740486	0.128671
osteoclast differentiation (GO:0030316)	0.00740486	0.128671
positive regulation of neural precursor cell proliferation (GO:2000179)	0.00740486	0.128671
lung development (GO:0030324)	0.00809025	0.135533
melanocyte differentiation (GO:0030318)	0.00813682	0.135533
smooth muscle cell differentiation (GO:0051145)	0.00813682	0.135533
urogenital system development (GO:0001655)	0.00813682	0.135533
cell differentiation in hindbrain (GO:0021533)	0.00813682	0.135533
catecholamine biosynthetic process (GO:0042423)	0.00813682	0.135533
cochlea morphogenesis (GO:0090103)	0.00813682	0.135533
response to glucose (GO:0009749)	0.00819869	0.135761
cellular response to transforming growth factor beta stimulus (GO:0071560)	0.00842069	0.138621
blood vessel endothelial cell migration (GO:0043534)	0.00871145	0.142214
negative regulation of signal transduction (GO:0009968)	0.00873997	0.142214
regulation of embryonic development (GO:0045995)	0.00912142	0.147568
positive regulation of cell projection organization (GO:0031346)	0.0100294	0.157113
axon extension (GO:0048675)	0.0101599	0.157113
regulation of cellular response to transforming growth factor beta stimulus (GO:1903844)	0.0101599	0.157113
dorsal/ventral pattern formation (GO:0009953)	0.0101599	0.157113
positive regulation of neuron apoptotic process (GO:0043525)	0.0101599	0.157113
cardiac right ventricle morphogenesis (GO:0003215)	0.0102966	0.157113
chromatin organization involved in regulation of transcription (GO:0034401)	0.0102966	0.157113
spinal cord development (GO:0021510)	0.0102966	0.157113
negative regulation of cellular senescence (GO:2000773)	0.0102966	0.157113
positive regulation of neuron migration (GO:2001224)	0.0102966	0.157113
regulation of transforming growth factor beta receptor signaling pathway (GO:0017015)	0.0103349	0.157113
cartilage development (GO:0051216)	0.0109	0.157113
epithelial cell differentiation (GO:0030855)	0.0109934	0.157113
regulation of myeloid cell differentiation (GO:0045637)	0.0113343	0.157113
regulation of cell differentiation (GO:0045595)	0.0113622	0.157113
outflow tract septum morphogenesis (GO:0003148)	0.0117556	0.157113
regulation of cell cycle (GO:0051726)	0.0117615	0.157113
positive regulation of myoblast proliferation (GO:2000288)	0.0121672	0.157113
positive regulation of maintenance of sister chromatid cohesion (GO:0034093)	0.0121672	0.157113
positive regulation of maintenance of mitotic sister chromatid cohesion (GO:0034184)	0.0121672	0.157113
peripheral nervous system neuron differentiation (GO:0048934)	0.0121672	0.157113
nephric duct development (GO:0072176)	0.0121672	0.157113
negative regulation of gonadotropin secretion (GO:0032277)	0.0121672	0.157113
negative regulation of cell volume (GO:0045794)	0.0121672	0.157113
metanephric renal vesicle morphogenesis (GO:0072283)	0.0121672	0.157113
metanephric epithelium development (GO:0072207)	0.0121672	0.157113
metanephric distal tubule development (GO:0072235)	0.0121672	0.157113
secondary heart field specification (GO:0003139)	0.0121672	0.157113
heart field specification (GO:0003128)	0.0121672	0.157113
forebrain regionalization (GO:0021871)	0.0121672	0.157113
positive regulation of low-density lipoprotein receptor activity (GO:1905599)	0.0121672	0.157113
embryonic viscerocranium morphogenesis (GO:0048703)	0.0121672	0.157113
protein localization to site of double-strand break (GO:1990166)	0.0121672	0.157113
amacrine cell differentiation (GO:0035881)	0.0121672	0.157113
pyrimidine deoxyribonucleotide biosynthetic process (GO:0009221)	0.0121672	0.157113
reelin-mediated signaling pathway (GO:0038026)	0.0121672	0.157113
cardiac cell fate commitment (GO:0060911)	0.0121672	0.157113
regulation of respiratory gaseous exchange by nervous system process (GO:0002087)	0.0121672	0.157113
regulation of heart growth (GO:0060420)	0.0121672	0.157113
cerebral cortex neuron differentiation (GO:0021895)	0.0121672	0.157113
regulation of endothelial tube morphogenesis (GO:1901509)	0.0121672	0.157113
regulation of maintenance of mitotic sister chromatid cohesion (GO:0034182)	0.0121672	0.157113
determination of pancreatic left/right asymmetry (GO:0035469)	0.0121672	0.157113
dorsal/ventral axis specification (GO:0009950)	0.0121672	0.157113
positive regulation of endothelial cell migration (GO:0010595)	0.0126083	0.160317
regulation of cell population proliferation (GO:0042127)	0.0127476	0.160317
regulation of gastrulation (GO:0010470)	0.012757	0.160317
secondary palate development (GO:0062009)	0.012757	0.160317
negative regulation of fibroblast growth factor receptor signaling pathway (GO:0040037)	0.012757	0.160317
genitalia development (GO:0048806)	0.012757	0.160317
transcription by RNA polymerase II (GO:0006366)	0.013002	0.16214
regulation of alternative mRNA splicing, via spliceosome (GO:0000381)	0.0130173	0.16214
regulation of chondrocyte differentiation (GO:0032330)	0.0135035	0.167455
positive regulation of ossification (GO:0045778)	0.0141494	0.174695
chromatin organization (GO:0006325)	0.0142843	0.175591
positive regulation of neuron projection development (GO:0010976)	0.0143512	0.175647
non-canonical Wnt signaling pathway (GO:0035567)	0.0146857	0.178962
negative regulation of epithelial cell proliferation (GO:0050680)	0.0152312	0.182016
cell morphogenesis involved in differentiation (GO:0000904)	0.0152312	0.182016
post-Golgi vesicle-mediated transport (GO:0006892)	0.0152855	0.182016
negative regulation of metabolic process (GO:0009892)	0.0154069	0.182016
camera-type eye development (GO:0043010)	0.0154081	0.182016
regulation of transcription regulatory region DNA binding (GO:2000677)	0.0154081	0.182016
positive regulation of striated muscle cell differentiation (GO:0051155)	0.0154081	0.182016
eye photoreceptor cell development (GO:0042462)	0.015524	0.182016
positive regulation of DNA damage response, signal transduction by p53 class mediator (GO:0043517)	0.015524	0.182016
regulation of filopodium assembly (GO:0051489)	0.0156476	0.182016
regulation of response to DNA damage stimulus (GO:2001020)	0.0156476	0.182016
negative regulation of transmembrane receptor protein serine/threonine kinase signaling pathway (GO:0090101)	0.016517	0.186434
positive regulation of gene expression (GO:0010628)	0.0171006	0.186434
determination of left/right symmetry (GO:0007368)	0.0172479	0.186434
ATP-dependent chromatin remodeling (GO:0043044)	0.0172479	0.186434
regulation of DNA damage response, signal transduction by p53 class mediator (GO:0043516)	0.0174737	0.186434
ventricular septum morphogenesis (GO:0060412)	0.0174737	0.186434
mesenchymal to epithelial transition involved in metanephros morphogenesis (GO:0003337)	0.0178155	0.186434
positive regulation of receptor binding (GO:1900122)	0.0178155	0.186434
positive regulation of epithelial cell differentiation involved in kidney development (GO:2000698)	0.0178155	0.186434
norepinephrine biosynthetic process (GO:0042421)	0.0178155	0.186434
nephron tubule development (GO:0072080)	0.0178155	0.186434
negative regulation of lens fiber cell differentiation (GO:1902747)	0.0178155	0.186434
negative regulation of cardiac muscle cell differentiation (GO:2000726)	0.0178155	0.186434
valine metabolic process (GO:0006573)	0.0178155	0.186434
metanephric collecting duct development (GO:0072205)	0.0178155	0.186434
maintenance of DNA repeat elements (GO:0043570)	0.0178155	0.186434
retinal cone cell differentiation (GO:0042670)	0.0178155	0.186434
L-serine biosynthetic process (GO:0006564)	0.0178155	0.186434
spinal cord dorsal/ventral patterning (GO:0021513)	0.0178155	0.186434
retinal cone cell development (GO:0046549)	0.0178155	0.186434
histone-serine phosphorylation (GO:0035404)	0.0178155	0.186434
hepatocyte differentiation (GO:0070365)	0.0178155	0.186434
gastrulation with mouth forming second (GO:0001702)	0.0178155	0.186434
epithelial tube formation (GO:0072175)	0.0178155	0.186434
ear development (GO:0043583)	0.0178155	0.186434
determination of liver left/right asymmetry (GO:0071910)	0.0178155	0.186434
cardiac ventricle formation (GO:0003211)	0.0178155	0.186434
chordate embryonic development (GO:0043009)	0.0180843	0.188546
neural tube development (GO:0021915)	0.0186014	0.193221
regulation of epithelial cell proliferation (GO:0050678)	0.0194657	0.201456
determination of bilateral symmetry (GO:0009855)	0.0197037	0.20243
negative regulation of epithelial to mesenchymal transition (GO:0010719)	0.0197037	0.20243
positive regulation of cellular process (GO:0048522)	0.0199788	0.203958
cell morphogenesis involved in neuron differentiation (GO:0048667)	0.0199973	0.203958
regulation of kinase activity (GO:0043549)	0.0206266	0.208952
negative regulation of cell population proliferation (GO:0008285)	0.0206354	0.208952
cardiac ventricle morphogenesis (GO:0003208)	0.0207653	0.209514
positive regulation of transcription of Notch receptor target (GO:0007221)	0.0219916	0.216025
pharyngeal system development (GO:0060037)	0.0219916	0.216025
negative regulation of peptidyl-threonine phosphorylation (GO:0010801)	0.0219916	0.216025
mesenchyme morphogenesis (GO:0072132)	0.0219916	0.216025
regulation of cellular response to growth factor stimulus (GO:0090287)	0.0219916	0.216025
aorta morphogenesis (GO:0035909)	0.0219916	0.216025
negative regulation of cell aging (GO:0090344)	0.0219916	0.216025
respiratory tube development (GO:0030323)	0.0221013	0.216025
mRNA splice site selection (GO:0006376)	0.0221013	0.216025
positive regulation of kinase activity (GO:0033674)	0.0226737	0.216221
regulation of pri-miRNA transcription by RNA polymerase II (GO:1902893)	0.022687	0.216221
neural crest cell development (GO:0014032)	0.022687	0.216221
axon development (GO:0061564)	0.0241929	0.216221
sinoatrial node development (GO:0003163)	0.0243488	0.216221
substrate-dependent cell migration, cell extension (GO:0006930)	0.0243488	0.216221
positive regulation of vesicle fusion (GO:0031340)	0.0243488	0.216221
metanephric nephron tubule development (GO:0072234)	0.0243488	0.216221
type B pancreatic cell development (GO:0003323)	0.0243488	0.216221
positive regulation of cardiac muscle cell differentiation (GO:2000727)	0.0243488	0.216221
negative regulation of cardiocyte differentiation (GO:1905208)	0.0243488	0.216221
negative regulation of double-strand break repair via nonhomologous end joining (GO:2001033)	0.0243488	0.216221
norepinephrine metabolic process (GO:0042415)	0.0243488	0.216221
positive regulation of gastrulation (GO:2000543)	0.0243488	0.216221
ureter development (GO:0072189)	0.0243488	0.216221
retinal rod cell development (GO:0046548)	0.0243488	0.216221
regulation of respiratory system process (GO:0044065)	0.0243488	0.216221
glandular epithelial cell development (GO:0002068)	0.0243488	0.216221
regulation of cilium beat frequency (GO:0003356)	0.0243488	0.216221
hindlimb morphogenesis (GO:0035137)	0.0243488	0.216221
cellular protein complex disassembly (GO:0043624)	0.0243488	0.216221
regulation of glial cell differentiation (GO:0045685)	0.0243488	0.216221
regulation of lens fiber cell differentiation (GO:1902746)	0.0243488	0.216221
cellular amino acid biosynthetic process (GO:0008652)	0.0243488	0.216221
regulation of morphogenesis of an epithelium (GO:1905330)	0.0243488	0.216221
determination of digestive tract left/right asymmetry (GO:0071907)	0.0243488	0.216221
establishment of centrosome localization (GO:0051660)	0.0243488	0.216221
regulation of systemic arterial blood pressure by renin-angiotensin (GO:0003081)	0.0243488	0.216221
regulation of mesenchymal stem cell differentiation (GO:2000739)	0.0243488	0.216221
regulation of cellular senescence (GO:2000772)	0.0246692	0.216336
regulation of transmembrane receptor protein serine/threonine kinase signaling pathway (GO:0090092)	0.0246692	0.216336
negative regulation of DNA binding (GO:0043392)	0.0246692	0.216336
phospholipid translocation (GO:0045332)	0.0246692	0.216336
regulation of fat cell differentiation (GO:0045598)	0.0257162	0.224817
actin cytoskeleton reorganization (GO:0031532)	0.0261288	0.227717
liver development (GO:0001889)	0.0274098	0.235959
skeletal muscle organ development (GO:0060538)	0.0274098	0.235959
cellular response to glucose stimulus (GO:0071333)	0.0274098	0.235959
DNA damage checkpoint signaling (GO:0000077)	0.0274098	0.235959
skeletal system development (GO:0001501)	0.0289178	0.248182
cellular response to ionizing radiation (GO:0071479)	0.0291283	0.248473
positive regulation of DNA repair (GO:0045739)	0.0291283	0.248473
cardiac atrium morphogenesis (GO:0003209)	0.0297114	0.25192
establishment or maintenance of apical/basal cell polarity (GO:0035088)	0.0297114	0.25192
negative regulation of JNK cascade (GO:0046329)	0.0303249	0.254198
regulation of cellular protein metabolic process (GO:0032268)	0.0315067	0.254198
negative regulation of cell projection organization (GO:0031345)	0.0315067	0.254198
natural killer cell differentiation (GO:0001779)	0.0316957	0.254198
positive regulation of ryanodine-sensitive calcium-release channel activity (GO:0060316)	0.0316957	0.254198
positive regulation of myeloid cell apoptotic process (GO:0033034)	0.0316957	0.254198
positive regulation of intracellular steroid hormone receptor signaling pathway (GO:0033145)	0.0316957	0.254198
plasma membrane phospholipid scrambling (GO:0017121)	0.0316957	0.254198
neuron projection extension involved in neuron projection guidance (GO:1902284)	0.0316957	0.254198
vascular associated smooth muscle contraction (GO:0014829)	0.0316957	0.254198
protein deglycosylation (GO:0006517)	0.0316957	0.254198
kidney mesenchyme development (GO:0072074)	0.0316957	0.254198
axon extension involved in axon guidance (GO:0048846)	0.0316957	0.254198
commissural neuron axon guidance (GO:0071679)	0.0316957	0.254198
cytoplasmic sequestering of NF-kappaB (GO:0007253)	0.0316957	0.254198
lymphatic endothelial cell differentiation (GO:0060836)	0.0316957	0.254198
forebrain neuron development (GO:0021884)	0.0316957	0.254198
hair cell differentiation (GO:0035315)	0.0316957	0.254198
regulation of phospholipase A2 activity (GO:0032429)	0.0316957	0.254198
positive regulation of cell death (GO:0010942)	0.0319433	0.255455
positive regulation of pri-miRNA transcription by RNA polymerase II (GO:1902895)	0.0334159	0.266159
regulation of cellular component movement (GO:0051270)	0.0340031	0.266159
branched-chain amino acid catabolic process (GO:0009083)	0.0340381	0.266159
branched-chain amino acid metabolic process (GO:0009081)	0.0340381	0.266159
regulation of fibroblast growth factor receptor signaling pathway (GO:0040036)	0.0340381	0.266159
insulin secretion (GO:0030073)	0.0340381	0.266159
mesoderm formation (GO:0001707)	0.0340381	0.266159
positive regulation of dendrite morphogenesis (GO:0050775)	0.0340381	0.266159
negative regulation of transforming growth factor beta receptor signaling pathway (GO:0030512)	0.0362526	0.28269
regulation of blood circulation (GO:1903522)	0.0366837	0.284476
protein localization to cilium (GO:0061512)	0.0366837	0.284476
regulation of neuron projection development (GO:0010975)	0.0378885	0.293012
chromosome organization (GO:0051276)	0.0385751	0.294752
beta-catenin destruction complex disassembly (GO:1904886)	0.038672	0.294752
positive regulation of T cell cytokine production (GO:0002726)	0.038672	0.294752
type B pancreatic cell differentiation (GO:0003309)	0.039789	0.294752
retinal rod cell differentiation (GO:0060221)	0.039789	0.294752
regulation of vesicle fusion (GO:0031338)	0.039789	0.294752
endothelial cell chemotaxis (GO:0035767)	0.039789	0.294752
regulation of protein deacetylation (GO:0090311)	0.039789	0.294752
embryonic forelimb morphogenesis (GO:0035115)	0.039789	0.294752
purine nucleobase metabolic process (GO:0006144)	0.039789	0.294752
development of primary female sexual characteristics (GO:0046545)	0.039789	0.294752
regulation of mammary gland epithelial cell proliferation (GO:0033599)	0.039789	0.294752
bone cell development (GO:0098751)	0.039789	0.294752
biotin metabolic process (GO:0006768)	0.039789	0.294752
regulation of animal organ morphogenesis (GO:2000027)	0.039789	0.294752
embryonic digestive tract morphogenesis (GO:0048557)	0.039789	0.294752
regulation of mRNA processing (GO:0050684)	0.040129	0.294943
regulation of ossification (GO:0030278)	0.040129	0.294943
negative regulation of fat cell differentiation (GO:0045599)	0.040129	0.294943
sensory perception of mechanical stimulus (GO:0050954)	0.0402971	0.295407
carbohydrate homeostasis (GO:0033500)	0.0409178	0.299178
plasma membrane bounded cell projection organization (GO:0120036)	0.0430833	0.313389
histone acetylation (GO:0016573)	0.043386	0.313389
positive regulation of dendritic spine development (GO:0060999)	0.043609	0.313389
positive regulation of signal transduction by p53 class mediator (GO:1901798)	0.043609	0.313389
female gonad development (GO:0008585)	0.043609	0.313389
positive regulation of axon extension (GO:0045773)	0.043609	0.313389
negative regulation of stress-activated MAPK cascade (GO:0032873)	0.0437519	0.313389
neural crest cell migration (GO:0001755)	0.0437519	0.313389
positive regulation of neurogenesis (GO:0050769)	0.0459455	0.328266
cellular response to organic cyclic compound (GO:0071407)	0.046344	0.330274
sensory perception of sound (GO:0007605)	0.0469188	0.332629
neuron projection development (GO:0031175)	0.0469916	0.332629
regulation of cell communication (GO:0010646)	0.0475524	0.332629
connective tissue development (GO:0061448)	0.0475524	0.332629
negative regulation of endothelial cell migration (GO:0010596)	0.0475524	0.332629
positive regulation of dendritic spine morphogenesis (GO:0061003)	0.048565	0.332629
negative regulation of transcription by competitive promoter binding (GO:0010944)	0.048565	0.332629
negative regulation of cellular protein catabolic process (GO:1903363)	0.048565	0.332629
lactation (GO:0007595)	0.048565	0.332629
L-serine metabolic process (GO:0006563)	0.048565	0.332629
positive regulation of vasculogenesis (GO:2001214)	0.048565	0.332629
response to interleukin-4 (GO:0070670)	0.048565	0.332629
regulation of low-density lipoprotein particle clearance (GO:0010988)	0.048565	0.332629
cellular response to interleukin-4 (GO:0071353)	0.048565	0.332629
regulation of cilium movement (GO:0003352)	0.048565	0.332629
smooth muscle tissue development (GO:0048745)	0.048565	0.332629
negative regulation of reactive oxygen species metabolic process (GO:2000378)	0.0488436	0.332917
nucleotide metabolic process (GO:0009117)	0.0488436	0.332917
regulation of endothelial cell proliferation (GO:0001936)	0.0492714	0.334214
positive regulation of transmembrane receptor protein serine/threonine kinase signaling pathway (GO:0090100)	0.0492714	0.334214
negative regulation of protein phosphorylation (GO:0001933)	0.0499003	0.337667
