## Supplementary material for "Multi-omics analysis in human retina uncovers ultraconserved *cis*-regulatory elements at rare eye disease loci": Table S4

### Sheet: Supplementary_Table_4
UCNE ID	GREAT	Peak2GeneLinkage	Overlap
AFF3_Vladimir	REV1,AFF3	AFF3	0.5
ANXA1_Lucy	RORB	ANXA1	0
ANXA1_Scout	RORB	ANXA1	0
ANXA1_Wagner	RORB	ANXA1	0
ARID1B_Leopold	TFB1M	NOX3	0
ARX_Figaro	POLA1	ARX	0
ARX_Napoleon	POLA1	ARX	0
AUTS2_Ariel	AUTS2	AUTS2	1
AUTS2_Arthur	AUTS2	AUTS2	1
AUTS2_Brooklyn	AUTS2	AUTS2	1
AUTS2_Bryan	AUTS2	AUTS2	1
AUTS2_Carmen	AUTS2	AUTS2	1
AUTS2_Charlie	AUTS2	AUTS2	1
AUTS2_Daniel	AUTS2	AUTS2	1
AUTS2_Derek	AUTS2	AUTS2	1
AUTS2_Eros	AUTS2	AUTS2	1
AUTS2_Evelyn_1	AUTS2	GALNT17	0
AUTS2_Hamlet	AUTS2	NA	0
AUTS2_Johanna	AUTS2	GALNT17	0
AUTS2_Julia	AUTS2	GALNT17	0
AUTS2_Maxwell	AUTS2	NA	0
AUTS2_Patricia	AUTS2	GALNT17	0
AUTS2_Penelope	AUTS2	GALNT17	0
AUTS2_Roman	AUTS2	GALNT17	0
AUTS2_Ruby	AUTS2	GALNT17	0
BARHL1_Juan	DDX31	DDX31	1
BARHL1_Lincoln	DDX31	SPACA9	0
BARHL2_Alice_2	BARHL2,ZNF326	ZNF326	0.5
BARHL2_Aurore	BARHL2,ZNF326	ZNF326	0.5
BARHL2_Ava	ZNF326,BARHL2	ZNF326	0.5
BARHL2_Felix	BARHL2,ZNF326	BARHL2	0.5
BARHL2_Jan	BARHL2,ZNF326	BARHL2	0.5
BARHL2_Lucifer	BARHL2,ZNF644	BARHL2	0.5
BARHL2_Lukas_1	ZNF644,BARHL2	BARHL2	0.5
BARHL2_Lukas_2	BARHL2,ZNF644	BARHL2	0.5
BARHL2_Theodore	ZNF644,BARHL2	LINC02609	0
BARHL2_Vincent	BARHL2,ZNF644	LINC02609	0
BCL11A_Adam	VRK2	VRK2	1
BCL11A_Agamemnon	VRK2	VRK2	1
BCL11A_Amadeus	VRK2	VRK2	1
BCL11A_Andrew	VRK2	VRK2	1
BCL11A_Atsuko	FANCL,VRK2	VRK2	0.5
BCL11A_Cameron	FANCL	LINC01122	0
BCL11A_Doris	FANCL	LINC01122	0
BCL11A_Florentino	FANCL	LINC01122	0
BCL11A_Gabriel	FANCL	LINC01793	0
BCL11A_Haruki	FANCL	LINC01793	0
BCL11A_Hector	FANCL	LINC01793	0
BCL11A_Jacob	FANCL	LINC01793	0
BCL11A_Lolita	FANCL	LINC01793	0
BCL11A_Roman	BCL11A	MIR4432	0
BCL11A_Sebastian	BCL11A	MIR4432	0
BCL11A_Theodore	BCL11A	MIR4432	0
BCL11A_Ursula	BCL11A	MIR4432	0
BCL11A_Zeus	BCL11A,PAPOLG	BCL11A	0.5
BCL11B_Wei	BCL11B	BCL11B	1
BCL11B_Xenia	BCL11B	BCL11B	1
BHLHE22_Adela	BHLHE22,YTHDF3	LOC102724612	0
BHLHE22_Ariane	BHLHE22,YTHDF3	LINC01289	0
BHLHE22_Boris	YTHDF3,BHLHE22	LINC01289	0
BHLHE22_Dorian	BHLHE22,YTHDF3	LINC01289	0
BHLHE22_Emi	BHLHE22	LOC102724623	0
BHLHE22_Frodo	BHLHE22	BHLHE22	1
BHLHE22_Haruki	BHLHE22,CYP7B1	CYP7B1	0.5
BHLHE22_Lily	BHLHE22,CYP7B1	CYP7B1	0.5
BHLHE22_Mustafa	ARMC1,CYP7B1	CYP7B1	0.5
BHLHE22_Norma	CYP7B1,ARMC1	LINC00251	0
BHLHE22_Roxane	ARMC1,CYP7B1	LINC00251	0
BHLHE22_Sam	CYP7B1,ARMC1	LINC00251	0
BNC2_Aladdin	PSIP1	CCDC171	0
BNC2_Ariane	PSIP1,BNC2	C9orf92	0
BNC2_Boris	BNC2,PSIP1	C9orf92	0
BNC2_Bryan	BNC2,PSIP1	C9orf92	0
BNC2_Claudia	PSIP1,BNC2	C9orf92	0
BNC2_Daniel	BNC2,PSIP1	C9orf92	0
BNC2_Demian	BNC2,PSIP1	C9orf92	0
BNC2_Hector	BNC2	C9orf92	0
BNC2_Helen	BNC2	C9orf92	0
BNC2_Jonathan	BNC2	BNC2	1
BNC2_Julia	BNC2	BNC2	1
BNC2_Lucifer	BNC2	BNC2	1
BNC2_Lucy	BNC2	BNC2	1
BNC2_Mateo	BNC2	BNC2	1
BNC2_Napoleon	BNC2	BNC2	1
BNC2_Ophelia	BNC2	BNC2	1
BNC2_Scheherazade	BNC2	BNC2	1
BNC2_Siddhartha	BNC2	BNC2	1
BNC2_Toru	CNTLN,SH3GL2	CNTLN	0.5
BNC2_Trystan	CNTLN,SH3GL2	CNTLN	0.5
BNC2_Vincent	SH3GL2,CNTLN	CNTLN	0.5
BNC2_Violet	CNTLN,SH3GL2	CNTLN	0.5
CADM1_Alexander	CADM1	NXPE2	0
CADM1_Mateo	CADM1	LINC00900	0
CADM1_Xavier	BUD13,CADM1	LINC00900	0
CADPS_Leopold	FEZF2,CADPS	FEZF2	0.5
CADPS_Vera	FEZF2,CADPS	FEZF2	0.5
CADPS2_Nora	FEZF1	FEZF1	1
CADPS2_Trystan	FEZF1	RNF133	0
CASZ1_Benjamin	PEX14,CASZ1	DFFA	0
CASZ1_Eduardo	PEX14,CASZ1	DFFA	0
CASZ1_Eros	CASZ1,PEX14	DFFA	0
CASZ1_Lucia	PEX14,CASZ1	DFFA	0
CASZ1_Malcolm	CASZ1,PEX14	CASZ1	0.5
CASZ1_Othell	CASZ1,PEX14	CASZ1	0.5
CASZ1_Roman	PEX14,CASZ1	CASZ1	0.5
CASZ1_Santiago	CASZ1,PEX14	CASZ1	0.5
CASZ1_Trystan	PEX14,CASZ1	CASZ1	0.5
CASZ1_Victor	CASZ1,PEX14	CASZ1	0.5
CDK14_Cassandra	FZD1,CDK14	FZD1	0.5
CDK14_Mignon	CDK14,FZD1	FZD1	0.5
CDK14_Wei	CDK14,FZD1	FZD1	0.5
CHD7_Boris	CHD7,RAB2A	RAB2A	0.5
CHD7_Bryan	RAB2A,CHD7	CHD7	0.5
CHD7_Laura	CLVS1,CHD7	LOC100130298	0
CHD7_Siddhartha	CHD7,CLVS1	LOC100130298	0
chr1_Arthur	PIGV,ARID1A	ARID1A	0.5
chr1_Beatrice	PIGV,ARID1A	ARID1A	0.5
chr1_Daniel	SSBP3,MRPL37	SSBP3-AS1	0
chr1_Derek	MRPL37,SSBP3	SSBP3	0.5
chr1_Frodo	CRYZ	LHX8	0
chr1_Harper	ADGRL4	ADGRL4	1
chr1_Isaac	ADGRL2	LINC01781	0
chr1_Simona	DPYD,SNX7	LINC01776	0
chr1_Whitney	NUF2	RGS5	0
chr1_Yelisabeta	ACBD6,LHX4	MIR3121	0
chr10_Apollo	CELF2	LOC101928322	0
chr10_Harold	PARD3,NRP1	LINC00838	0
chr10_Nagasawa	FZD8	PCAT5	0
chr10_Ophelia	DKK1	LNCAROD	0
chr10_Silvester	EXOC6,CYP26C1	EXOC6	0.5
chr10_Trevor	R3HCC1L,LOXL4	R3HCC1L	0.5
chr10_Zhong	EBF3	EBF3	1
chr11_Hannibal	FAT3	LOC105369431	0
chr11_Helen	PKNOX2,FEZ1	PKNOX2	0.5
chr11_Jasmine	KIRREL3	LOC101929497	0
chr12_Vincent	HMGA2,LLPH	LOC100129940	0
chr12_Vinona	HMGA2,LLPH	MIR6074	0
chr12_Wei	THAP2	TSPAN8	0
chr12_Yasmin	NEDD1,TMPO	MIR135A2	0
chr12_Yoko	APAF1	LOC101928937	0
chr12_Yves	ASCL1	ASCL1	1
chr12_Zelda	ASCL1	C12orf42	0
chr13_Harold	PCDH17	PCDH17	1
chr13_Hector	NDFIP2,SPRY2	LINC00382	0
chr13_Jonathan	GPR180	SOX21	0
chr13_Lincoln	EFNB2	EFNB2	1
chr15_Odessa	RPLP1,TLE3	LINC00593	0
chr15_Santiago	IGF1R,ARRDC4	LINC01582	0
chr15_Tarzan	ARRDC4,IGF1R	LINC01582	0
chr17_Evelyn_c	BPTF,KPNA2	C17orf58	0
chr17_Flora	AXIN2,CEP112	AXIN2	0.5
chr17_Vanessa	H3F3B,GALK1	UNK	0
chr17_Zhang	RBFOX3,ENGASE	ENGASE	0.5
chr18_Anna	RAB12,PTPRM	PTPRM	0.5
chr18_Franz	SETBP1	MIR4319	0
chr2_Adam	SOX11	LINC01248	0
chr2_Aida	CMPK2,SOX11	LINC01246	0
chr2_Penelope	PLEKHM3,FZD5	PLEKHM3	0.5
chr2_Ryan	EPHA4	CCDC140	0
chr2_Scarlett	EPHA4	CCDC140	0
chr2_Tarzan	EPHA4	CCDC140	0
chr20_Charlie	TOX2	TOX2	1
chr21_Aaron	CXADR,USP25	MIR99A	0
chr21_Akiko	HLCS	SIM2	0
chr3_Beatrice	RARB,THRB	RARB	0.5
chr3_Boris	AZI2,CMC1	CMC1	0.5
chr3_Jan	GBE1	LINC02027	0
chr3_Kalina	ARL6,EPHA6	EPHA6	0.5
chr3_Laura	TIPARP,CCNL1	CCNL1	0.5
chr4_Hong	TAPT1,LDB2	LDB2	0.5
chr4_Toru	CXXC4,TACR3	CXXC4-AS1	0
chr4_Trevor	HADH,LEF1	LEF1-AS1	0
chr4_Trystan	RPL34,LEF1	RPL34-AS1	0
chr4_Veronica	MGST2,MAML3	MAML3	0.5
chr4_Wei	RAPGEF2	MIR3688-1	0
chr4_Xavier	AGA	LINC01098	0
chr5_Cassandra	MRPS27,MAP1B	MIR4803	0
chr5_Dorian	CETN3	MIR3660	0
chr5_Franz	EFNA5	EFNA5	1
chr5_Leo	SPRY4,FGF1	SPRY4-AS1	0
chr5_Lukas	CSNK1A1	CSNK1A1	1
chr6_Adela	CD83,JARID2	LINC01108	0
chr6_Agamemnon	DTNBP1,JARID2	JARID2-AS1	0
chr6_Amadeus	NRSN1	NRSN1	1
chr6_Amanda	CDKN1A,SRSF3	SRSF3	0.5
chr6_Aphrodite	FOXP4	LINC01276	0
chr6_Lucy	GJA10,BACH2	GJA10	0.5
chr6_Malcolm	GJA10,BACH2	BACH2	0.5
chr6_Maxwell	MAP3K7	MAP3K7	1
chr6_Mignon	EPHA7	EPHA7	1
chr6_Sebastian	TMEM242,ARID1B	MIR4466	0
chr7_Adam	NXPH1	NXPH1	1
chr7_Chen	NFE2L3,NPVF	MIR148A	0
chr7_Gabriela	FAM133B,CDK6	FAM133B	0.5
chr7_Gwyneth	CDK6,FAM133B	LOC101927497	0
chr7_Hamlet	RELN	RELN	1
chr7_Kalin	GCC1,ZNF800	ARF5	0
chr7_Laura	EXOC4,LRGUK	MIR6133	0
chr7_Lincoln	CNOT4	STRA8	0
chr8_Ariel	DUSP26	LINC01288	0
chr8_Felix	EFCAB1,UBE2V2	LOC101929268	0
chr9_Abraham	SMARCA2,VLDLR	SMARCA2	0.5
chr9_Daniel	ZFAND5	ZFAND5	1
chr9_Figaro	TLE4	LINC01507	0
chr9_Harold	HNRNPK,C9orf64	HNRNPK	0.5
chr9_Jun	FANCC,PTCH1	PTCH1	0.5
chr9_Leo	INVS,TEX10	INVS	0.5
chr9_Mauritius	ZNF462,RAD23B	ZNF462	0.5
chr9_Napoleon	ZNF618	ZNF618	1
CUX1_Leo	CUX1,SH2B2	SH2B2	0.5
CUX1_Trevor	CUX1,SH2B2	SH2B2	0.5
CUX2_Amanda	CUX2,FAM109A	CUX2	0.5
CUX2_Oberon	CUX2,FAM109A	MIR6760	0
DACH1_Adam	KLHL1	LINC00348	0
DACH1_Aladdin	DACH1,KLHL1	LINC00348	0
DACH1_Amadeus	DACH1	LINC00348	0
DACH1_Aphrodite	DACH1	LINC00348	0
DACH1_Ariane	DACH1	LINC00348	0
DACH1_Beatrice	DACH1	DACH1	1
DACH1_Benjamin	DACH1	DACH1	1
DACH1_Cassandra	DACH1	DACH1	1
DACH1_Eden	DACH1	DACH1	1
DACH1_Figaro	DACH1	DACH1	1
DACH1_Frankenstein	DACH1	DACH1	1
DACH1_Frodo	DACH1	DACH1	1
DACH1_Griselda	DACH1	DACH1	1
DACH1_Hana	DACH1	DACH1	1
DACH1_Hans	DACH1	DACH1	1
DACH1_Helen	DACH1	DACH1	1
DACH1_Jacob	DACH1	NA	0
DACH1_Juan	DACH1	DACH1	1
DACH1_Kazuki	DACH1	DACH1	1
DACH1_Kizuki	DACH1	DACH1	1
DACH1_Lincoln	DACH1	DACH1	1
DACH1_Lucia	DACH1	DACH1	1
DACH1_Lukas	DACH1	DACH1	1
DACH1_Mateo	DACH1	DACH1	1
DACH1_Nagasawa	DACH1	DACH1	1
DACH1_Napoleon	DACH1	DACH1	1
DACH1_Nemo	DACH1	DACH1	1
DACH1_Nick	DACH1	DACH1	1
DACH1_Santiago	MZT1,DACH1	DACH1	0.5
DACH1_Scheherazade_1	DACH1,MZT1	DACH1	0.5
DACH1_Scheherazade_2	DACH1,MZT1	DACH1	0.5
DACH1_Silvester	DACH1,MZT1	MZT1	0.5
DACH1_Violet	MZT1,DACH1	MZT1	0.5
DACH2_Clara	DACH2,KLHL4	DACH2	0.5
DACH2_Frodo	DACH2,KLHL4	DACH2	0.5
DACH2_Ruby	DACH2	DACH2	1
DBX2_Toru	ANO6	DBX2	0
DDX3X_Zhong	GPR34	NYX	0
DIP2C_Malcolm	ZMYND11,DIP2C	ZMYND11	0.5
DLX1_Amanda	DYNC1I2,SLC25A12	DYNC1I2	0.5
DLX1_Doris	METAP1D,DLX1	DLX1	0.5
DLX1_Naomi	DLX2,DLX1	DLX1	0.5
DLX1_Trystan	DLX2,DLX1	DLX2	0.5
DLX1_Trystan	DLX2,DLX1	DLX1	0.5
DPH1_Juan	SRR	LOC101927839	0
DRGX_Ariane	VSTM4	MIR4294	0
DRGX_Trystan	DRGX,ERCC6	PGBD3	0
EBF1_Aurore	CLINT1,LSM11	LSM11	0.5
EBF1_Benjamin	CLINT1,LSM11	CLINT1	0.5
EBF1_Felix	CLINT1,EBF1	LINC02227	0
EBF1_Mateo	CLINT1,EBF1	EBF1	0.5
EBF1_Roxane	EBF1	EBF1	1
EBF1_Scheherazade	EBF1	EBF1	1
EBF1_Trystan	EBF1	EBF1	1
EBF1_Vera	EBF1	EBF1	1
EBF1_Virginia	EBF1	EBF1	1
EBF2_Sherlock	EBF2,CDCA2	EBF2	0.5
EBF3_Aida	MKI67	LINC01163	0
EBF3_Andrew	MKI67,MGMT	LINC01163	0
EBF3_Antonio	MKI67,MGMT	LINC01163	0
EBF3_Apollo	MGMT,MKI67	LINC01163	0
EBF3_Beatrice	MKI67,MGMT	LINC01163	0
EBF3_Benjamin	MKI67,MGMT	LINC01163	0
EBF3_Boris	MKI67,MGMT	LINC01163	0
EBF3_Cameron	MGMT,MKI67	MGMT	0.5
EBF3_Demian_1	MGMT,MKI67	MGMT	0.5
EBF3_Demian_2	MKI67,MGMT	MGMT	0.5
EBF3_Flora	MGMT	MGMT	1
EBF3_Griselda	MGMT	MGMT	1
EBF3_Jan_1	EBF3,MGMT	MGMT	0.5
EBF3_Jan_2	MGMT,EBF3	MGMT	0.5
EBF3_Juan	MGMT,EBF3	MGMT	0.5
EBF3_Mauritius	MGMT,EBF3	MIR4297	0
EBF3_Napoleon	EBF3,MGMT	MIR4297	0
EBF3_Nick	EBF3,MGMT	MIR4297	0
EBF3_Oskar	EBF3,MGMT	MIR4297	0
EBF3_Othell	EBF3,MGMT	MIR4297	0
EBF3_Pandora	EBF3,MGMT	MIR4297	0
EBF3_Prometheus	MGMT,EBF3	MIR4297	0
EBF3_Roxane	MGMT,EBF3	MIR4297	0
EBF3_Scheherazade	EBF3,MGMT	MIR4297	0
EBF3_Traviata	EBF3,MGMT	MIR4297	0
EBF3_Trystan	MGMT,EBF3	EBF3	0.5
EBF3_Vincent	MGMT,EBF3	EBF3	0.5
EBF3_Vivien	MGMT,EBF3	EBF3	0.5
EBF3_Wagner	MGMT,EBF3	EBF3	0.5
EBF3_Zeus	GLRX3	GLRX3	1
ELTD1_Ming	ADGRL2	LOC101927434	0
EMX2_Bryan_1	SHTN1,HSPA12A	ENO4	0
EMX2_Bryan_2	HSPA12A,SHTN1	ENO4	0
EMX2_Bryan_3	SHTN1,HSPA12A	ENO4	0
EMX2_Figaro	VAX1,SHTN1	SHTN1	0.5
EMX2_Ming	RAB11FIP2	RAB11FIP2	1
EMX2_Ophelia	RAB11FIP2	FAM204A	0
EN1_Isolde	CCDC93,INSIG2	INSIG2	0.5
EN1_Jeremy	INSIG2,CCDC93	INSIG2	0.5
EN1_Joshua_1	INSIG2	INSIG2	1
EN1_Joshua_2	INSIG2	INSIG2	1
ERBB4_Kizuki	ERBB4	MIR548F2	0
ESRRB_Hans	GPATCH2L,IFT43	TGFB3	0
ESRRG_Agamemnon	USH2A,KCTD3	KCTD3	0.5
ESRRG_Ariel	KCTD3,USH2A	LOC102723833	0
ESRRG_Arthur	KCTD3,USH2A	LOC102723833	0
ESRRG_Ava	USH2A,KCTD3	LOC102723833	0
ESRRG_Boris	KCTD3,USH2A	LOC102723833	0
ESRRG_Bryan	KCTD3,USH2A	LOC102723833	0
ESRRG_Carmen	KCTD3,USH2A	LOC102723833	0
ESRRG_Claudia	KCTD3,USH2A	LOC102723833	0
ESRRG_Eva	ESRRG,USH2A	USH2A	0.5
ESRRG_Flora	ESRRG,USH2A	USH2A	0.5
ESRRG_Florentino	ESRRG,USH2A	USH2A	0.5
ESRRG_Frankenstein	ESRRG,USH2A	USH2A	0.5
ESRRG_Franz	ESRRG,USH2A	USH2A	0.5
ESRRG_Frederica	USH2A,ESRRG	USH2A	0.5
ESRRG_Frodo	ESRRG,USH2A	USH2A	0.5
ESRRG_Griselda	USH2A,ESRRG	USH2A	0.5
ESRRG_Juan	ESRRG,GPATCH2	USH2A	0
ESRRG_Julia	ESRRG,GPATCH2	ESRRG	0.5
ESRRG_Laura	ESRRG,GPATCH2	ESRRG	0.5
ESRRG_Mignon	GPATCH2,ESRRG	ESRRG	0.5
ESRRG_Naomi	ESRRG,GPATCH2	GPATCH2	0.5
ESRRG_Robert	RRP15,SPATA17	SPATA17-AS1	0
ESRRG_Roman	SPATA17,RRP15	SPATA17-AS1	0
ESRRG_Ruby	RRP15,SPATA17	LINC00210	0
ESRRG_Scarlett	RRP15,SPATA17	LINC01653	0
ESRRG_Scheherazade_1	RRP15,SPATA17	LINC01653	0
ETV1_Abraham	ARL4A,ETV1	ETV1	0.5
ETV1_Achilles	ETV1,ARL4A	ETV1	0.5
ETV1_Leopold	ETV1	ETV1	1
ETV1_Oberon	DGKB,ETV1	ETV1	0.5
EYA1_Alice	EYA1	XKR9	0
FAF1_Midori	FAF1	DMRTA2	0
FAF1_Zeus	FAF1	FAF1	1
FHIT_Veronica	FHIT	MIR548BB	0
FIGN_Aida	FIGN,KCNH7	KCNH7	0.5
FIGN_Akiko	FIGN,KCNH7	KCNH7	0.5
FIGN_Brooklyn	FIGN,KCNH7	FIGN	0.5
FIGN_Claudia	KCNH7,FIGN	FIGN	0.5
FIGN_Leo	KCNH7,FIGN	FIGN	0.5
FIGN_Lincoln	FIGN	FIGN	1
FIGN_Maxwell	FIGN,GRB14	FIGN	0.5
FIGN_Oberon	GRB14,FIGN	FIGN	0.5
FIGN_Pandora	FIGN,GRB14	FIGN	0.5
FIGN_Robert	GRB14,FIGN	FIGN	0.5
FIGN_Tatiana	GRB14,FIGN	GRB14	0.5
FIGN_Theodore	GRB14,FIGN	GRB14	0.5
FIGN_Xavier	GRB14,FIGN	GRB14	0.5
FLJ42709_Siddhartha	ARRDC3	ARRDC3	1
FLJ42709_Wagner	ARRDC3	ARRDC3	1
FLJ45079_Vanessa	TNRC6C	LINC01987	0
FOXB1_Doris	BNIP2	FOXB1	0
FOXB1_Lolita	ANXA2	ANXA2	1
FOXB1_Lucia	ANXA2	ANXA2	1
FOXD3_Akiko	ATG4C	ATG4C	1
FOXD3_Jasmine	ATG4C	ATG4C	1
FOXD3_Laura	ATG4C	ATG4C	1
FOXD3_Scarlett	ATG4C	LINC00466	0
FOXD3_Sebastian	ATG4C	LINC00466	0
FOXD3_Tarzan	ATG4C	LINC00466	0
FOXG1_Antonio	FOXG1	FOXG1-AS1	0
FOXG1_Benjamin	FOXG1	LINC02282	0
FOXG1_Brooklyn	FOXG1	LINC02282	0
FOXG1_Eva_1	FOXG1,PRKD1	LINC02282	0
FOXG1_Isolde	PRKD1,FOXG1	LINC02282	0
FOXG1_Mignon	FOXG1,PRKD1	LINC02282	0
FOXG1_Naomi_1	FOXG1,PRKD1	LINC02282	0
FOXG1_Naomi_2	FOXG1,PRKD1	LINC02282	0
FOXG1_Traviata	PRKD1,FOXG1	LINC02282	0
FOXG1_Violet	FOXG1,PRKD1	PRKD1	0.5
FOXP1_Achilles	FOXP1	MIR1284	0
FOXP1_Aladdin	FOXP1	MIR1284	0
FOXP1_Brooklyn_2	FOXP1	FOXP1-AS1	0
FOXP1_Charlie	FOXP1	FOXP1-AS1	0
FOXP1_Chen	FOXP1	FOXP1-AS1	0
FOXP1_Daniel	FOXP1	FOXP1-AS1	0
FOXP1_Finn_1	FOXP1	FOXP1-AS1	0
FOXP1_Finn_2	FOXP1	FOXP1-AS1	0
FOXP1_Franz_2	FOXP1	FOXP1-AS1	0
FOXP1_Isolde	FOXP1	FOXP1-AS1	0
FOXP1_Lucifer	FOXP1	FOXP1-AS1	0
FOXP1_Roxane	MITF	SAMMSON	0
FOXP2_Abraham	FOXP2	FOXP2	1
FOXP2_Aphrodite	FOXP2	MIR3666	0
FOXP2_Apollo	FOXP2	MIR3666	0
FOXP2_Arthur	FOXP2	MIR3666	0
FOXP2_Atsuko	FOXP2	MIR3666	0
FOXP2_Cameron	MDFIC,FOXP2	MIR3666	0
FOXP2_Carmen	MDFIC,FOXP2	MIR3666	0
FOXP2_Clara	FOXP2,MDFIC	NA	0
FOXP2_Daniel	MDFIC,FOXP2	MIR3666	0
FOXP2_Demian	FOXP2,MDFIC	MIR3666	0
FOXP2_Derek	FOXP2,MDFIC	MIR3666	0
FOXP2_Evelyn	MDFIC,FOXP2	MIR3666	0
FOXP2_Faust	FOXP2,MDFIC	MIR3666	0
FOXP2_Finn	MDFIC,FOXP2	MIR3666	0
FOXP2_Flora	FOXP2,MDFIC	MIR3666	0
FOXP2_Frodo	MDFIC,FOXP2	MIR3666	0
FOXP2_Gabriel	MDFIC,FOXP2	MIR3666	0
FOXP2_Hector	FOXP2,MDFIC	MIR3666	0
FOXP2_Isolde	MDFIC,FOXP2	MIR3666	0
FOXP2_Jan	MDFIC,FOXP2	MIR3666	0
FOXP2_Lily_1	FOXP2,MDFIC	MIR3666	0
FOXP2_Lily_2	MDFIC,FOXP2	MIR3666	0
FOXP2_Megan	MDFIC	LINC01393	0
FOXP2_Othell	TFEC,MDFIC	LINC01392	0
FOXP2_Silvester	TFEC,MDFIC	TFEC	0.5
FOXP2_Toru	MDFIC,TFEC	TFEC	0.5
FOXP2_Traviata_1	MDFIC,TFEC	TFEC	0.5
FOXP2_Traviata_2	TFEC,MDFIC	TFEC	0.5
FOXP2_Xavier	TFEC,TES	TFEC	0.5
FOXP2_Zeus	TFEC,TES	TFEC	0.5
G2E3_Ariel_1	PRKD1,G2E3	PRKD1	0.5
G2E3_Ariel_2	G2E3,PRKD1	PRKD1	0.5
G2E3_Lolita	G2E3,PRKD1	G2E3	0.5
GAS1_Chao	GAS1,ZCCHC6	GAS1	0.5
GATA3_Isaac	GATA3,TAF3	GATA3-AS1	0
GBX2_Amadeus	GBX2,AGAP1	AGAP1-IT1	0
GBX2_Delphina	AGAP1,GBX2	GBX2	0.5
GBX2_Doris	AGAP1,GBX2	GBX2	0.5
GBX2_Emi	AGAP1,GBX2	GBX2	0.5
GBX2_Franz	AGAP1,GBX2	GBX2	0.5
GBX2_Isolde	AGAP1,GBX2	GBX2	0.5
GBX2_Midori	AGAP1,GBX2	GBX2	0.5
GBX2_Othell	AGAP1,GBX2	GBX2	0.5
GBX2_Penelope	AGAP1,GBX2	GBX2	0.5
GBX2_Sam	AGAP1,GBX2	GBX2	0.5
GBX2_Zhong	GBX2,AGAP1	GBX2	0.5
GLI3_Quentin	GLI3	GLI3	1
GLI3_Sam	GLI3	GLI3	1
GSX1_Abraham	MTIF3,LNX2	MTIF3	0.5
GSX1_Andrew	POLR1D	NA	0
GSX1_Felix	POLR1D	GSX1	0
GSX1_Frederica	POLR1D	GSX1	0
GSX2_Frederica	CHIC2,LNX1	CHIC2	0.5
GXYLT1_Ariane	GXYLT1,PDZRN4	PDZRN4	0.5
HHIP_Brooklyn	HHIP	GYPA	0
HHIP_Haruki	HHIP,ABCE1	HHIP	0.5
HHIP_Molly	ABCE1,HHIP	HHIP	0.5
HHIP_Sam	ABCE1,HHIP	ABCE1	0.5
HMX2_Amanda	ACADSB	ACADSB	1
HMX2_Bryan_1	ACADSB	HMX3	0
HMX2_Evelyn	BUB3,GPR26	BUB3	0.5
HMX2_Quentin	GPR26,BUB3	GPR26	0.5
HOXA_Flora	HIBADH	HIBADH	1
HOXA_Hector	HIBADH	HIBADH	1
HOXA_Larisa	SKAP2,SNX10	C7orf71	0
HOXA_Leopold	SKAP2,SNX10	C7orf71	0
HOXA_Naomi	SNX10,SKAP2	C7orf71	0
HOXA_Oberon	SNX10,SKAP2	C7orf71	0
HOXA_Ophelia	SKAP2,SNX10	C7orf71	0
HOXB_Kazuki	SNX11	THRA1/BTR	0
HOXD_Aida	ATF2,CHN1	MIR933	0
HOXD_Alice	ATP5G3	ATP5MC3	0
HOXD_Boris	ATP5G3	ATP5MC3	0
HOXD_Bryan	ATP5G3	ATP5MC3	0
HOXD_Cassandra	ATP5G3	ATP5MC3	0
HOXD_Evelyn	ATP5G3	LNPK	0
HOXD_Flora	ATP5G3	LNPK	0
HOXD_Harper	ATP5G3	LNPK	0
HOXD_Kaori	ATP5G3	LNPK	0
HOXD_Mustafa	MTX2,HNRNPA3	MTX2	0.5
HOXD_Sam	HNRNPA3,MTX2	LINC01116	0
HOXD_Scheherazade	MTX2,HNRNPA3	HNRNPA3	0.5
ID4_Adela	RNF144B	MIR548A1	0
ID4_Agamemnon	RNF144B	MIR548A1	0
ID4_Logan	ID4	LOC100506885	0
ID4_Midori_1	MBOAT1,ID4	ID4	0.5
ID4_Midori_2	MBOAT1,ID4	ID4	0.5
ID4_Toru	ID4,MBOAT1	ID4	0.5
IKZF1_Laura	FIGNL1	NA	0
IRXA_Abraham	ADAMTS16	LINC02114	0
IRXA_Akiko_1	ADAMTS16	LINC02114	0
IRXA_Akiko_2	ADAMTS16	LINC02114	0
IRXA_Aladdin	ADAMTS16,IRX1	LINC02114	0
IRXA_Bryan	IRX1	IRX1	1
IRXA_Mignon	IRX1,C5orf38	LINC01017	0
IRXA_Ruby	C5orf38,IRX1	LINC01017	0
IRXA_Ryan	IRX1,C5orf38	LINC01017	0
IRXA_Santiago_2	IRX1,C5orf38	LINC01017	0
IRXA_Scheherazade	IRX1,C5orf38	LINC01377	0
IRXA_Scott	IRX1,C5orf38	LINC01377	0
IRXA_Scout	IRX1,C5orf38	LINC01377	0
IRXA_Siddhartha_2	IRX1,C5orf38	LINC01377	0
IRXA_Tara	IRX1,C5orf38	LINC01377	0
IRXA_Tatiana	C5orf38,IRX1	LINC01377	0
IRXA_Victor	IRX2,IRX4	CTD-2194D22.4	0
IRXA_Vincent	IRX4,IRX2	CTD-2194D22.4	0
IRXA_Vivien_1	IRX2,IRX4	CTD-2194D22.4	0
IRXA_Vivien_2	IRX2,IRX4	CTD-2194D22.4	0
IRXB_Alexander	CYLD,SALL1	LINC02127	0
IRXB_Antonio	SALL1	LINC01571	0
IRXB_Apollo	SALL1	LINC01571	0
IRXB_Eden	SALL1,TOX3	C16orf97	0
IRXB_Flora_1	TOX3	TOX3	1
IRXB_Flora_2	TOX3	TOX3	1
IRXB_Gabriel	TOX3	TOX3	1
IRXB_Harper	TOX3	TOX3	1
IRXB_Hong	TOX3,CHD9	TOX3	0.5
IRXB_Isaac	CHD9,TOX3	CASC16	0
IRXB_Jasmine	CHD9,RBL2	CHD9	0.5
IRXB_Jonathan	CHD9,RBL2	CHD9	0.5
IRXB_Larisa	AKTIP,RPGRIP1L	AKTIP	0.5
IRXB_Lucifer	AKTIP,RPGRIP1L	RPGRIP1L	0.5
IRXB_Molly	IRX3,FTO	FTO-IT1	0
IRXB_Pandora	IRX3,FTO	FTO-IT1	0
IRXB_Penelope	FTO,IRX3	FTO-IT1	0
IRXB_Poseidon	FTO,IRX3	FTO-IT1	0
IRXB_Ruby	IRX3	IRX3	1
IRXB_Vivien	IRX6,IRX5	IRX6	0.5
ISL1_Antonio	PARP8,ISL1	LINC02106	0
ISL1_Aurore	PARP8,ISL1	LINC02106	0
ISL1_Clara	PARP8,ISL1	LINC02106	0
ISL1_Dominica	PARP8,ISL1	LOC642366	0
ISL1_Eugene	ISL1	ISL1	1
ISL1_Julia	ISL1,ITGA1	ISL1	0.5
ISL1_Quentin	ITGA1,ISL1	ISL1	0.5
ISL1_Trystan	ITGA1	ITGA1	1
ISL1_Wei	ITGA1	ITGA1	1
KIF14_Felix_1	ZNF281	NA	0
KLHL14_Antonio	KLHL14	KLHL14	1
KLHL14_Demian	KLHL14	KLHL14	1
KLHL14_Eduardo	KLHL14	KLHL14	1
KLHL14_Eros	KLHL14	KLHL14	1
KLHL14_Gabriel	ASXL3,KLHL14	KLHL14	0.5
KLHL14_Kizuki_1	ASXL3,KLHL14	KLHL14	0.5
KLHL14_Kizuki_2	ASXL3,KLHL14	KLHL14	0.5
KLHL14_Napoleon	KLHL14,ASXL3	KLHL14	0.5
KLHL14_Olivia	ASXL3,KLHL14	KLHL14	0.5
KLHL14_Santiago	ASXL3,KLHL14	CCDC178	0
KLHL14_Zhong	ASXL3,KLHL14	CCDC178	0
LACE1_Kizuki	NR2E1,OSTM1	OSTM1	0.5
LACE1_Logan	NR2E1,OSTM1	OSTM1	0.5
LACE1_Ursula	FOXO3	FOXO3	1
LBX1_Ariane	BTRC	BTRC	1
LBX1_Frankenstein	BTRC,POLL	BTRC	0.5
LBX1_Frodo_1	POLL,BTRC	BTRC	0.5
LBX1_Frodo_2	BTRC,POLL	BTRC	0.5
LBX1_Hamlet	POLL,BTRC	DPCD	0
LBX1_Patricia	BTRC,POLL	DPCD	0
LHX1_Frederica	MRM1,LHX1	NA	0
LHX1_Lolita	AATF	AATF	1
LHX1_Lucia	AATF	MIR2909	0
LHX1_Ming	AATF	MIR2909	0
LHX1_Trevor	AATF	MIR2909	0
LHX1_Vivien	AATF	C17orf78	0
LHX2_Chen	DENND1A,CRB2	DENND1A	0.5
LHX2_Daniel	CRB2,DENND1A	DENND1A	0.5
LHX2_Hans	DENND1A,CRB2	DENND1A	0.5
LHX2_Logan	CRB2,DENND1A	DENND1A	0.5
LHX2_Lucifer	DENND1A,CRB2	DENND1A	0.5
LHX9_Derek	CRB1,DENND1B	DENND1B	0.5
LHX9_Gandalf	DENND1B,CRB1	DENND1B	0.5
LHX9_Oskar	NEK7	NEK7	1
LHX9_Patricia	NEK7	NEK7	1
LHX9_Ruby	NEK7	NEK7	1
LHX9_Zhong	NEK7	ATP6V1G3	0
LMO1_Logan	STK33,LMO1	LMO1	0.5
LMO3_Doris	MGST1,LMO3	LMO3	0.5
LMO3_Felix	MGST1,LMO3	LMO3	0.5
LMO3_Figaro	LMO3,MGST1	LMO3	0.5
LMO3_Frederica	LMO3	LMO3	1
LMO3_Haruki	LMO3	LMO3	1
LMO3_Hector	LMO3	LMO3	1
LMO3_Malcolm	LMO3	LMO3	1
LMO3_Pandora	LMO3	LMO3	1
LMO4_Dominica	LMO4	LMO4	1
LMO4_Frodo	LMO4	LINC01364	0
LMO4_Jasmine	LMO4	LINC01364	0
LMO4_Jeremy	LMO4	LINC01364	0
LMO4_Jonathan	LMO4	LINC01364	0
LMO4_Lily	PKN2,LMO4	LINC01364	0
LMO4_Trevor	LMO4,PKN2	PKN2	0.5
LMO4_Xavier	PKN2	PKN2	1
LRPPRC_Harper	LRPPRC	LRPPRC	1
LRPPRC_Jonathan_1	LRPPRC	LRPPRC	1
LRPPRC_Jonathan_2	LRPPRC	LRPPRC	1
LRPPRC_Malcolm	LRPPRC	LRPPRC	1
LUC7L3_Aphrodite	LUC7L3,WFIKKN2	ANKRD40CL	0
MAB21L1_Adela	MAB21L1,DCLK1	LINC00445	0
MAB21L1_Brooklyn	MAB21L1,DCLK1	MAB21L1	0.5
MAB21L1_Delphina	MAB21L1,DCLK1	MAB21L1	0.5
MAB21L1_Eden	MAB21L1,DCLK1	MAB21L1	0.5
MAB21L1_Gabriel	MAB21L1,DCLK1	MAB21L1	0.5
MAB21L1_Griselda	DCLK1,MAB21L1	MAB21L1	0.5
MAB21L1_Hannibal_1	DCLK1,MAB21L1	MAB21L1	0.5
MAB21L1_Hannibal_2	MAB21L1,DCLK1	MAB21L1	0.5
MAB21L1_Jacob	DCLK1,MAB21L1	MAB21L1	0.5
MAB21L1_Naoko	NBEA,MAB21L1	NBEA	0.5
MAB21L2_Eduardo	DCLK2,MAB21L2	MAB21L2	0.5
MAB21L2_Helen	LRBA,MAB21L2	MAB21L2	0.5
MAB21L2_Johanna	MAB21L2,LRBA	MAB21L2	0.5
MAB21L2_Nemo	LRBA,MAB21L2	MAB21L2	0.5
MBD5_Amadeus	EPC2,MBD5	EPC2	0.5
MECOM_Doris	ACTRT3,MECOM	LOC105374205	0
MECOM_Figaro	ACTRT3,MECOM	LOC105374205	0
MECOM_Gabriel	ACTRT3,MECOM	LOC105374205	0
MECOM_Sebastian	MECOM,ACTRT3	LOC105374205	0
MECOM_Trevor	ACTRT3,MECOM	MECOM	0.5
MEF2C_Alice	MEF2C,TMEM161B	LINC02060	0
MEF2C_Apollo	TMEM161B,MEF2C	MIR9-2	0
MEF2C_Gwyneth	TMEM161B,MEF2C	MEF2C-AS1	0
MEIS1_Beatrice	C1D,ETAA1	LINC01812	0
MEIS1_Cassandra	C1D,ETAA1	ETAA1	0.5
MEIS1_Harold	ETAA1,MEIS1	LINC01628	0
MEIS1_Haruki	ETAA1,MEIS1	LINC01797	0
MEIS1_Jasmine	ETAA1,MEIS1	LINC01798	0
MEIS1_Jeremy	ETAA1,MEIS1	LINC01798	0
MEIS1_Juan	ETAA1,MEIS1	LINC01798	0
MEIS1_Kazuki	MEIS1,ETAA1	LINC01798	0
MEIS1_Mauritius_2	ETAA1,MEIS1	LINC01798	0
MEIS1_Ming	ETAA1,MEIS1	LINC01798	0
MEIS1_Molly	ETAA1,MEIS1	LINC01798	0
MEIS1_Mustafa	MEIS1,ETAA1	MEIS1-AS2	0
MEIS1_Nemo	ETAA1,MEIS1	MEIS1-AS2	0
MEIS1_Nick	ETAA1,MEIS1	MEIS1-AS2	0
MEIS1_Roman	MEIS1,SPRED2	MIR4778	0
MEIS1_Vanessa	SPRED2,MEIS1	SPRED2	0.5
MEIS2_Aida	DPH6	MIR3942	0
MEIS2_Apollo	DPH6	MIR4510	0
MEIS2_Ariane	DPH6	MIR4510	0
MEIS2_Atsuko	DPH6,MEIS2	C15orf41	0
MEIS2_Eden_1	MEIS2	C15orf41	0
MEIS2_Eden_2	MEIS2	C15orf41	0
MEIS2_Frankenstein	MEIS2	C15orf41	0
MEIS2_Haruki	MEIS2	LOC145845	0
MEIS2_Hector	MEIS2	LOC145845	0
MEIS2_Isaac	MEIS2	LOC145845	0
MEIS2_Jeremy	MEIS2	LOC145845	0
MEIS2_Jun	MEIS2	LOC145845	0
MEIS2_Logan	MEIS2	MIR8063	0
MEIS2_Lucifer	MEIS2	MIR8063	0
MEIS2_Ming_1	MEIS2	MEIS2	1
MEIS2_Ming_2	MEIS2	MEIS2	1
MEIS2_Molly	MEIS2	MEIS2	1
MEIS2_Naoko	MEIS2	MEIS2	1
MEIS2_Nemo	MEIS2	MEIS2	1
MEIS2_Nick	MEIS2	MEIS2	1
MEIS2_Oskar	MEIS2	MEIS2	1
MEIS2_Pablo	MEIS2	MEIS2	1
MEIS2_Ryan	MEIS2	MEIS2	1
MEIS2_Santiago	MEIS2	MEIS2	1
MEIS2_Scout	MEIS2	MEIS2	1
MEIS2_Siddhartha	MEIS2	MEIS2	1
MEIS2_Tarzan	MEIS2	MEIS2	1
MEIS2_Trevor	MEIS2	MEIS2	1
MEIS2_Wei	MEIS2	TMCO5A	0
MEIS2_Zeus	MEIS2	TMCO5A	0
MICALL2_Aida	ZFAND2A	UNCX	0
MICALL2_Jan	MICALL2	UNCX	0
MICALL2_Mustafa	MICALL2	UNCX	0
MICALL2_Norma	MICALL2	UNCX	0
MIR205HG_Hana	PLXNA2	PLXNA2	1
MIR205HG_Naoko	CAMK1G,PLXNA2	PLXNA2	0.5
MIR4307_Chao	NOVA1	NOVA1	1
MIR4307_Florentino_2	NOVA1	NOVA1	1
MIR4307_Florentino_3	NOVA1	NOVA1	1
MIR4318_Hans	CELF4	MIR4318	0
MIR4796_Ariane	ZBTB20	ZBTB20-AS5	0
MIR4796_Joshua	GAP43,ZBTB20	MIR4796	0
MIR4796_Xavier	GAP43,ZBTB20	ZBTB20-AS3	0
MLLT10_Frankenstein	NEBL,MLLT10	MLLT10	0.5
MLLT10_Ryan	MLLT10,DNAJC1	DNAJC1	0.5
MSI2_Emi	MSI2	LOC101927557	0
MSI2_Ming	MSI2	LOC101927539	0
MYT1L_Virginia	MYT1L	MYT1L	1
NCOA2_Jan	SLCO5A1	PRDM14	0
NEUROD6_Antigone	ADCYAP1R1	NEUROD6	0
NEUROD6_Eugene	ADCYAP1R1	NEUROD6	0
NFIA_Antonio	NFIA	NFIA	1
NFIA_Atsuko	NFIA	NFIA	1
NFIA_Franz	TM2D1,NFIA	NA	0
NFIA_Leo	TM2D1,NFIA	NFIA-AS1	0
NFIA_Lukas	TM2D1,NFIA	NFIA-AS1	0
NFIA_Naoko	NFIA,TM2D1	NFIA-AS1	0
NFIA_Olivia	TM2D1,NFIA	NFIA-AS1	0
NFIB_Evelyn	MPDZ,NFIB	LINC00583	0
NFIB_Leontina	NFIB,MPDZ	NFIB	0.5
NFIB_Mauritius	NFIB,MPDZ	NFIB	0.5
NFIB_Prometheus	NFIB	NFIB	1
NIPBL_Antonio	C5orf42,NIPBL	NIPBL	0.5
NKX6-1_Apollo	NKX6-1	GPAT3	0
NKX6-1_Franz	NKX6-1	LOC101928978	0
NKX6-1_Hector	NKX6-1	LOC101928978	0
NKX6-1_Laura	NKX6-1	LOC101928978	0
NKX6-1_Lucifer	NKX6-1	LOC101928978	0
NKX6-1_Ophelia	NKX6-1	LOC101928978	0
NKX6-1_Prometheus	NKX6-1	NKX6-1	1
NKX6-2_Ava	NKX6-2,INPP5A	NKX6-2	0.5
NPAS3_Achilles	AKAP6,NPAS3	AKAP6	0.5
NPAS3_Arthur	AKAP6,NPAS3	NPAS3	0.5
NPAS3_Dominica	NPAS3	NPAS3	1
NPAS3_Emi	EGLN3,NPAS3	NPAS3	0.5
NPAS3_Evelyn	NPAS3,EGLN3	NPAS3	0.5
NPAS3_Helen	NPAS3,EGLN3	NPAS3	0.5
NPAS3_Isolde	EGLN3,NPAS3	NPAS3	0.5
NPAS3_Jan	EGLN3,NPAS3	NPAS3	0.5
NPAS3_Jasmine	NPAS3,EGLN3	NPAS3	0.5
NPAS3_Joshua	NPAS3,EGLN3	NPAS3	0.5
NPAS3_Kazuki	EGLN3,NPAS3	NPAS3	0.5
NPAS3_Lily	NPAS3,EGLN3	NPAS3	0.5
NPAS3_Lucy	EGLN3,NPAS3	NPAS3	0.5
NPAS3_Mauritius	EGLN3,NPAS3	NPAS3	0.5
NPAS3_Oskar	EGLN3,NPAS3	EGLN3	0.5
NPAS3_Othell	EGLN3,NPAS3	EGLN3	0.5
NPAS3_Trystan	NPAS3,EGLN3	EGLN3	0.5
NR2F1_Adam	ARRDC3	ARRDC3	1
NR2F1_Aida	ARRDC3	ARRDC3	1
NR2F1_Aladdin	ARRDC3	ARRDC3	1
NR2F1_Amanda	ARRDC3	ARRDC3	1
NR2F1_Daniel	NR2F1	NR2F1	1
NR2F1_Derek	NR2F1	NR2F1	1
NR2F1_Dominica	NR2F1	NR2F1	1
NR2F1_Eden	NR2F1	NR2F1	1
NR2F1_Eros	NR2F1	NR2F1	1
NR2F1_Faust	NR2F1	NR2F1	1
NR2F1_Hector_1	NR2F1	NR2F1	1
NR2F1_Hector_2	NR2F1	NR2F1	1
NR2F1_Johanna	NR2F1	NR2F1	1
NR2F1_Leopold	NR2F1	NR2F1	1
NR2F1_Lily	NR2F1	NR2F1	1
NR2F1_Lolita	NR2F1	NR2F1	1
NR2F1_Lucy	NR2F1	MIR2277	0
NR2F1_Lukas	NR2F1	MIR2277	0
NR2F1_Oskar	FAM172A	POU5F2	0
NR2F1_Othell	FAM172A	POU5F2	0
NR2F1_Pandora	FAM172A	POU5F2	0
NR2F1_Penelope	FAM172A	POU5F2	0
NR2F1_Scout_1	FAM172A,SLF1	FAM172A	0.5
NR2F1_Scout_2	FAM172A,SLF1	FAM172A	0.5
NR2F1_Virginia	MCTP1,SLF1	KIAA0825	0
NR2F1_Vladimir	MCTP1,SLF1	KIAA0825	0
NR2F1_Wei_1	SLF1,MCTP1	KIAA0825	0
NR2F1_Wei_2	MCTP1,SLF1	KIAA0825	0
NR2F2_Delphina	NR2F2	LINC00924	0
NR2F2_Eugene	NR2F2	LINC00924	0
NR2F2_Evelyn	NR2F2	LINC00924	0
NR2F2_Jonathan	NR2F2	NR2F2	1
NR2F2_Jun	NR2F2	NR2F2	1
NR2F2_Lucy	NR2F2	NR2F2	1
NR2F2_Malcolm	NR2F2	MIR1469	0
NR2F2_Maxwell	NR2F2	NA	0
NR2F2_Naoko_1	NR2F2	SPATA8-AS1	0
NR2F2_Naoko_2	NR2F2	SPATA8-AS1	0
NR2F2_Noah	NR2F2	SPATA8-AS1	0
NR2F2_Pandora	NR2F2	SPATA8-AS1	0
NR2F2_Trevor	ARRDC4	SPATA8	0
NR2F2_Ursula	ARRDC4	SPATA8	0
NR4A2_Aladdin	KCNJ3,NR4A2	LINC01876	0
NR4A2_Amanda	NR4A2,KCNJ3	LINC01876	0
NR4A2_Emi	NR4A2	LINC01876	0
NR4A2_Ophelia	NR4A2	LINC01876	0
NR4A2_Silvester	GPD2	GPD2	1
NR4A2_Vanessa	GPD2	GPD2	1
NR4A2_Vera	GPD2	GPD2	1
NR4A2_Vladimir	GPD2	GALNT5	0
NRIP1_Joshua	SAMSN1,NRIP1	NRIP1	0.5
NRIP1_Virginia	SAMSN1,NRIP1	NRIP1	0.5
NRIP1_Zhong	SAMSN1,NRIP1	NRIP1	0.5
NRXN3_Toru	DIO2	DIO2-AS1	0
ODZ2_Julia	WWC1,TENM2	CTB-178M22.2	0
ODZ3_Apollo	TENM3	LINC00290	0
ODZ3_Elvira	TENM3	LINC00290	0
ODZ3_Leo	TENM3	TENM3	1
ODZ3_Roman	DCTD,TENM3	DCTD	0.5
OLIG2_Eduardo	C21orf62,OLIG2	C21orf62	0.5
OLIG2_Joshua	C21orf62,OLIG2	OLIG2	0.5
OLIG2_Laura	C21orf62,OLIG2	OLIG2	0.5
ONECUT1_Eva	ONECUT1,WDR72	ONECUT1	0.5
ONECUT1_Kizuki	ONECUT1,WDR72	ONECUT1	0.5
ONECUT1_Nick	ONECUT1,WDR72	WDR72	0.5
ONECUT1_Silvester	ONECUT1,WDR72	WDR72	0.5
ONECUT2_Laura	WDR7	TXNL1	0
OTP_Akiko	WDR41	NA	0
OTP_Faust	TBCA	OTP	0
OTP_Florentino	TBCA	OTP	0
OTP_Frodo	AP3B1,TBCA	TBCA	0.5
OTP_Hans	AP3B1,TBCA	TBCA	0.5
OTP_Lucy	TBCA,AP3B1	TBCA	0.5
OTP_Lukas	AP3B1,TBCA	TBCA	0.5
OTP_Mauritius	TBCA,AP3B1	TBCA	0.5
OTP_Olivia	TBCA,AP3B1	TBCA	0.5
OTP_Toru	AP3B1,TBCA	AP3B1	0.5
OTP_Violet	AP3B1,TBCA	AP3B1	0.5
OTX1_Amos	OTX1,EHBP1	EHBP1	0.5
OTX1_Boris	EHBP1,OTX1	LOC100132215	0
OTX1_Chen	OTX1,EHBP1	LOC100132215	0
OTX1_Eden	EHBP1,OTX1	LOC100132215	0
OTX1_Figaro_2	EHBP1,OTX1	LOC100132215	0
OTX1_Veronica	EHBP1,OTX1	LOC100132215	0
OTX1_Victor	WDPCP,OTX1	MDH1	0
OTX2_Cameron	OTX2,TMEM260	LOC101927690	0
OTX2_Cassandra	TMEM260,OTX2	OTX2	0.5
OTX2_Charlie	OTX2,TMEM260	OTX2	0.5
OTX2_Delphina	TMEM260,OTX2	OTX2	0.5
OTX2_Gabriel	AP5M1,OTX2	OTX2-AS1	0
OTX2_Gandalf	AP5M1,OTX2	OTX2-AS1	0
OTX2_Hector	OTX2,AP5M1	OTX2-AS1	0
OTX2_Mignon	AP5M1,OTX2	OTX2-AS1	0
OTX2_Wei	NAA30,EXOC5	EXOC5	0.5
PAX1_Ariane	INSM1,RALGAPA2	INSM1	0.5
PAX1_Ariel	KIZ,RALGAPA2	KIZ	0.5
PAX1_Bryan	RALGAPA2,KIZ	KIZ	0.5
PAX1_Eugene	KIZ,XRN2	KIZ-AS1	0
PAX1_Victor	XRN2	NKX2-4	0
PAX2_Benjamin	PAX2,HIF1AN	PAX2	0.5
PAX2_Daniel	PAX2,HIF1AN	PAX2	0.5
PAX2_Johanna	PAX2,HIF1AN	PAX2	0.5
PAX2_Mateo	PAX2,SLF2	PAX2	0.5
PAX2_Oberon	PAX2,SLF2	PAX2	0.5
PAX2_Siddhartha	SLF2,PAX2	SLF2	0.5
PAX5_Amos	ZCCHC7,GRHPR	GRHPR	0.5
PAX5_Aurore	ZCCHC7,GRHPR	GRHPR	0.5
PAX5_Elvira	ZCCHC7,GRHPR	GRHPR	0.5
PAX5_Faust	ZCCHC7,GRHPR	GRHPR	0.5
PAX5_Frodo	GRHPR,ZCCHC7	ZCCHC7	0.5
PAX5_Gandalf	GRHPR,ZCCHC7	ZCCHC7	0.5
PAX6_Benjamin	DCDC1,MPPED2	MPPED2	0.5
PAX6_Emi	DNAJC24,DCDC1	NA	0
PAX6_Frankenstein	DNAJC24,DCDC1	NA	0
PAX6_Hana	DNAJC24,DCDC1	NA	0
PAX6_Julia	DCDC1,DNAJC24	NA	0
PAX6_Jun	DCDC1,DNAJC24	NA	0
PAX6_Kazuki	DCDC1,DNAJC24	NA	0
PAX6_Kizuki	DNAJC24,IMMP1L	IMMP1L	0.5
PAX6_Leopold	IMMP1L,DNAJC24	IMMP1L	0.5
PAX6_Mauritius	DNAJC24,IMMP1L	IMMP1L	0.5
PAX6_Midori	ELP4,PAX6	ELP4	0.5
PAX6_Mignon	ELP4,PAX6	ELP4	0.5
PAX6_Mustafa	PAX6,ELP4	ELP4	0.5
PAX6_Nemo	ELP4,PAX6	ELP4	0.5
PAX6_Oskar	PAX6,ELP4	RCN1	0
PAX6_Scheherazade	ELP4,PAX6	RCN1	0
PAX6_Sherlock	ELP4,PAX6	RCN1	0
PAX6_Veronica	RCN1,PAX6	LOC100506675	0
PAX6_Xavier	RCN1	LOC100506675	0
PAX6_Zeus	RCN1	LOC100506675	0
PAX9_Achilles	NFKBIA,INSM2	INSM2	0.5
PAX9_Amos	RALGAPA1,INSM2	INSM2	0.5
PAX9_Doris	MBIP,BRMS1L	MBIP	0.5
PAX9_Eduardo	BRMS1L,MBIP	MBIP	0.5
PAX9_Emi	BRMS1L,MBIP	MBIP	0.5
PAX9_Hana_2	MBIP	NKX2-1-AS1	0
PAX9_Leo	MBIP	NKX2-1-AS1	0
PAX9_Mateo	MBIP	NKX2-1-AS1	0
PAX9_Maxwell_1	MBIP	NKX2-1-AS1	0
PAX9_Poseidon	SLC25A21	SLC25A21-AS1	0
PAX9_Roman	MIPOL1	MIPOL1	1
PBX1_Arthur	PBX1,NUF2	PBX1	0.5
PBX1_Bryan	PBX1,NUF2	PBX1	0.5
PBX1_Robert	PBX1	PBX1	1
PBX1_Ruby	PBX1	LOC100505795	0
PBX1_Sam	PBX1	LOC100505795	0
PBX3_Ariel	GAPVD1,MAPKAP1	MAPKAP1	0.5
PBX3_Delphina	PBX3,MVB12B	PBX3	0.5
PBX3_Dominica	PBX3,MVB12B	PBX3	0.5
PBX3_Felix	MVB12B,PBX3	PBX3	0.5
PBX3_Frankenstein	MVB12B,PBX3	PBX3	0.5
PBX3_Frederica	PBX3,MVB12B	PBX3	0.5
PBX3_Hector	MVB12B,PBX3	PBX3	0.5
PBX3_Helen	MVB12B,PBX3	PBX3	0.5
PBX3_Lucy	MVB12B,PBX3	PBX3	0.5
PBX3_Malcolm	MVB12B,PBX3	PBX3	0.5
PBX3_Sam	MVB12B,PBX3	LOC101929116	0
PHOX2B_Jeremy	SLC30A9	BEND4	0
PITX2_Naomi	C4orf32	FAM241A	0
PITX2_Penelope	C4orf32	FAM241A	0
PITX2_Prometheus	C4orf32	FAM241A	0
PITX2_Roxane	NEUROG2,ALPK1	TIFA	0
PITX2_Silvester	ALPK1,NEUROG2	NEUROG2	0.5
PITX2_Vladimir	NEUROG2,ZGRF1	NEUROG2	0.5
PITX2_Zhong	NEUROG2,ZGRF1	NEUROG2	0.5
POLR3B_Chao	POLR3B,RFX4	POLR3B	0.5
POLR3B_Hans	RFX4,POLR3B	RFX4	0.5
POLR3B_Toru	RIC8B,RFX4	LOC100505978	0
POU3F1_Megan	POU3F1,RRAGC	LOC105378663	0
POU3F1_Olivia	POU3F1,RRAGC	LINC01343	0
POU3F2_Atsuko	KLHL32,MMS22L	KLHL32	0.5
POU3F2_Benjamin	MMS22L,KLHL32	MMS22L	0.5
POU3F2_Boris	KLHL32,MMS22L	MMS22L	0.5
POU3F2_Bryan	MMS22L,KLHL32	MMS22L	0.5
POU3F2_Demian	MMS22L	LOC101927314	0
POU3F2_Eugene	MMS22L	LOC101927314	0
POU3F2_Eva	MMS22L	MIR2113	0
POU3F2_Frodo	MMS22L	MIR2113	0
POU3F2_Gandalf	MMS22L,POU3F2	MIR2113	0
POU3F2_Gwyneth	MMS22L,POU3F2	MIR2113	0
POU3F2_Hector	MMS22L,POU3F2	NA	0
POU3F2_Leo	POU3F2,MMS22L	MIR2113	0
POU3F2_Lincoln	POU3F2,MMS22L	MIR2113	0
POU3F2_Naomi	MMS22L,POU3F2	MIR2113	0
POU3F2_Nemo	MMS22L,POU3F2	MIR2113	0
POU3F2_Silvester	POU3F2	POU3F2	1
POU3F2_Tatiana	POU3F2	POU3F2	1
POU3F2_Victor	FBXL4,FAXC	FBXL4	0.5
POU3F2_Zhong	FBXL4,FAXC	MIR548AI	0
POU3F3_Abraham	TMEM182	TMEM182	1
POU3F3_Aladdin	TMEM182	TMEM182	1
POU3F3_Ariel	TMEM182	TMEM182	1
POU3F3_Chen	TMEM182	TMEM182	1
POU3F3_Figaro	TMEM182	LINC01102	0
POU3F3_Logan	POU3F3	LINC01102	0
POU3F3_Ming	POU3F3	LINC01102	0
POU3F3_Naomi	POU3F3	LINC01102	0
POU3F3_Oberon	POU3F3	LINC01103	0
POU3F3_Olivia_1	POU3F3	LINC01103	0
POU3F3_Toru	POU3F3	LINC01114	0
POU3F3_Vera	MRPS9,POU3F3	NA	0
POU3F3_Zeus	MRPS9	UTAT33	0
POU4F1_Adam	EDNRB,POU4F1	LINC00446	0
POU4F1_Alice	POU4F1,EDNRB	LINC00446	0
POU4F1_Andrew	EDNRB,POU4F1	LINC00446	0
POU4F1_Boris	EDNRB,POU4F1	LINC00446	0
POU4F1_Chen	EDNRB,POU4F1	POU4F1	0.5
POU4F1_Dorian	EDNRB,POU4F1	POU4F1	0.5
POU4F1_Eduardo	POU4F1,EDNRB	POU4F1	0.5
POU4F1_Griselda	POU4F1,EDNRB	POU4F1	0.5
POU4F1_Laura	RNF219,POU4F1	POU4F1	0.5
POU4F1_Poseidon	RNF219,RBM26	LINC00331	0
POU4F1_Scout	RNF219,RBM26	LINC00331	0
POU4F1_Sebastian	RNF219,RBM26	LINC00331	0
POU4F1_Tatiana	RNF219,RBM26	LINC00331	0
POU4F2_Aurore	LSM6,SLC10A7	LSM6	0.5
POU4F2_Cameron	LSM6,SLC10A7	NA	0
POU4F2_Haruki_1	EDNRA,POU4F2	POU4F2	0.5
POU4F2_Haruki_2	POU4F2,EDNRA	POU4F2	0.5
POU4F2_Larisa	EDNRA,POU4F2	NA	0
POU4F2_Laura	EDNRA,POU4F2	TTC29	0
POU4F2_Napoleon	EDNRA,POU4F2	TTC29	0
POU6F2_Abraham	AMPH,VPS41	VPS41	0.5
POU6F2_Daniel_1	POU6F2,YAE1D1	POU6F2	0.5
POU6F2_Daniel_2	YAE1D1,POU6F2	POU6F2	0.5
POU6F2_Frodo	YAE1D1,POU6F2	POU6F2	0.5
POU6F2_Isaac_1	YAE1D1,POU6F2	POU6F2	0.5
POU6F2_Isaac_2	POU6F2,YAE1D1	POU6F2	0.5
POU6F2_Lucy	YAE1D1,POU6F2	POU6F2-AS1	0
POU6F2_Lukas	YAE1D1,POU6F2	POU6F2-AS1	0
POU6F2_Scheherazade	POU6F2,YAE1D1	POU6F2-AS1	0
POU6F2_Victor	POU6F2,YAE1D1	POU6F2-AS1	0
POU6F2_Violet	YAE1D1,POU6F2	POU6F2-AS1	0
POU6F2_Vivien	POU6F2,YAE1D1	YAE1	0
PPIC_Faust	CEP120,PRDM6	PRDM6	0.5
PPIC_Jasmine	PRDM6,CEP120	PRDM6	0.5
PRDM13_Brooklyn	PRDM13	PRDM13	1
PRDM13_Ruby	ASCC3	SIM1	0
PRDM13_Urania	ASCC3	SIM1	0
PRDM8_Aida	PAQR3	LINC01088	0
PRDM8_Ariel	PAQR3	LINC01088	0
PRDM8_Eden	PAQR3	NAA11	0
PRDM8_Eva	PAQR3	NAA11	0
PRDM8_Faust	PAQR3	NAA11	0
PRDM8_Ophelia	ANTXR2	LINC00989	0
PRDM8_Victor	ANTXR2	PCAT4	0
PRDM8_Zhong	ANTXR2	PCAT4	0
PROX1_Atsuko	RPS6KC1,PROX1	RPS6KC1	0.5
PROX1_Delphina	RPS6KC1,PROX1	RPS6KC1	0.5
PROX1_Eva	RPS6KC1,PROX1	RPS6KC1	0.5
PROX1_Hong_1	PROX1,RPS6KC1	PROX1	0.5
PROX1_Hong_2	PROX1,RPS6KC1	PROX1	0.5
PROX1_Jan	RPS6KC1,PROX1	PROX1	0.5
PROX1_Joshua	RPS6KC1,PROX1	PROX1	0.5
PROX1_Jun	PROX1,RPS6KC1	PROX1	0.5
PROX1_Larisa	PROX1,SMYD2	PROX1-AS1	0
PROX1_Leontina	PROX1,SMYD2	PROX1-AS1	0
PROX1_Lucy	PROX1,SMYD2	PROX1-AS1	0
PROX1_Maxwell	PROX1,SMYD2	PROX1-AS1	0
PROX1_Naomi	SMYD2,PROX1	PROX1-AS1	0
PROX1_Napoleon	SMYD2,PROX1	PROX1-AS1	0
PROX1_Noah	PROX1,SMYD2	PROX1-AS1	0
PTBP2_Adela	RWDD3	LINC01761	0
PTBP2_Dominica	RWDD3,PTBP2	LOC102723661	0
PTBP2_Kazuki	DPYD,PTBP2	DPYD-AS1	0
PTBP2_Logan	DPYD,PTBP2	DPYD-AS1	0
PTBP2_Noah	PTBP2,DPYD	DPYD-AS2	0
PTBP2_Penelope	DPYD,PTBP2	DPYD-AS2	0
PTBP2_Roxane	DPYD,PTBP2	DPYD-AS2	0
PTBP2_Ruby	DPYD	DPYD-AS2	0
PTF1A_Aphrodite	PTF1A,C10orf67	PTF1A	0.5
PTF1A_Leopold	PTF1A,C10orf67	PTF1A	0.5
QKI_Isaac	QKI	QKI	1
RARB_Andrew	THRB,RARB	TOP2B	0
RNF144A_Franz	RNF144A	LOC100506274	0
RNF144A_Olivia_1	RNF144A	LOC101929551	0
RNF144A_Olivia_2	RNF144A	LOC101929551	0
RNF220_Antigone	ERI3,DMAP1	ERI3-IT1	0
RNF220_Gandalf	TMEM53,RNF220	RNF220	0.5
RNF220_Jonathan	RNF220,TMEM53	MIR5584	0
RNF220_Mateo	TMEM53,RNF220	MIR5584	0
RUNX1T1_Delphina	RUNX1T1,SLC26A7	RUNX1T1	0.5
RUNX1T1_Hannibal	SLC26A7,RUNX1T1	RUNX1T1	0.5
RUNX1T1_Kizuki	RUNX1T1,TRIQK	LOC102724710	0
RUNX1T1_Larisa	TRIQK,RUNX1T1	LOC102724710	0
RUNX1T1_Malcolm	TRIQK,RUNX1T1	LOC102724710	0
RUNX1T1_Midori	TRIQK,RUNX1T1	LOC102724710	0
RUNX1T1_Napoleon	RUNX1T1,TRIQK	LOC102724710	0
RUNX1T1_Othell	TRIQK,RUNX1T1	LOC102724710	0
RUNX1T1_Ruby	RUNX1T1,TRIQK	LOC102724710	0
RUNX1T1_Ryan	TRIQK,RUNX1T1	FLJ46284	0
RUNX1T1_Scarlett	TRIQK	TRIQK	1
RUNX1T1_Violet	TRIQK	C8orf87	0
SALL3_Aaron	ATP9B	NFATC1	0
SALL3_Abbey	ATP9B	NFATC1	0
SALL3_Ada	ATP9B	NFATC1	0
SALL3_Adela	SALL3	SALL3	1
SALL3_Adem	ATP9B,SALL3	SALL3	0.5
SALL3_Adriana	SALL3	SALL3	1
SALL3_Antonio	SALL3	SALL3	1
SALL3_Aphrodite	SALL3	LINC01029	0
SALL3_Ara	SALL3	LINC01029	0
SALL3_Arnaud	SALL3	LINC01029	0
SALL3_Ava	SALL3	LINC01029	0
SALL3_Barack	SALL3	LINC01029	0
SALL3_Dakota	SALL3	LINC01029	0
SATB1_Achilles	TBC1D5,PLCL2	MIR3714	0
SATB1_Carmen	PLCL2,TBC1D5	LOC339862	0
SATB1_Evelyn_2	TBC1D5,SATB1	LOC339862	0
SATB1_Frederica	SATB1,TBC1D5	LOC339862	0
SATB1_Jeremy	TBC1D5,SATB1	LOC339862	0
SATB1_Jonathan	SATB1,TBC1D5	LOC339862	0
SATB1_Maxwell	TBC1D5,SATB1	SATB1	0.5
SATB1_Ming	SATB1,TBC1D5	SATB1	0.5
SATB2_Adam	PLCL1	LINC01923	0
SATB2_Victor	SATB2	SATB2-AS1	0
SATB2_Vivien	SATB2	SATB2-AS1	0
SHOX2_Aida	SHOX2	RSRC1	0
SHOX2_Amos	SHOX2	RSRC1	0
SHOX2_Andrew	SHOX2	RSRC1	0
SHOX2_Aurore	MLF1,RSRC1	SHOX2	0
SHOX2_Faust	MLF1,RSRC1	SHOX2	0
SHOX2_Franz	RSRC1,MLF1	SHOX2	0
SHOX2_Joshua_1	RSRC1,MLF1	SHOX2	0
SHOX2_Veronica	MLF1,RSRC1	LOC100996447	0
SIX2_Achilles	CAMKMT,SIX3	CAMKMT	0.5
SIX2_Akiko	CAMKMT,SIX3	CAMKMT	0.5
SIX2_Antonio	SIX3,CAMKMT	CAMKMT	0.5
SIX2_Atsuko	CAMKMT,SIX3	CAMKMT	0.5
SIX2_Ava	SIX3,CAMKMT	CAMKMT	0.5
SIX2_Derek	SIX3,CAMKMT	SIX3-AS1	0
SIX2_Hans	SIX3,CAMKMT	SIX3-AS1	0
SIX2_Joshua	CAMKMT,SIX3	SIX3-AS1	0
SIX2_Kazuki	SIX3,CAMKMT	SIX3-AS1	0
SIX2_Laura	CAMKMT,SIX3	SIX3-AS1	0
SIX2_Pablo	SIX3,CAMKMT	SIX3-AS1	0
SIX2_Robert	CAMKMT,SIX3	SIX3-AS1	0
SIX2_Ruby_1	CAMKMT,SIX3	SIX3-AS1	0
SLIT2_Trystan	PACRGL,SLIT2	SLIT2	0.5
SMAD2_Chen	SMAD2	MIR4527	0
SMAD2_Leo	SMAD2	MIR4527	0
SMAD2_Sam	SMAD2	SMAD2	1
SMAD3_Hannibal_1	C15orf61,IQCH	AAGAB	0
SMAD3_Logan	C15orf61,IQCH	C15orf61	0.5
SMAD3_Midori	MAP2K5,SKOR1	MAP2K5	0.5
SMAD3_Vera	SKOR1,MAP2K5	SKOR1	0.5
SMAD3_Xavier	SKOR1,MAP2K5	SKOR1	0.5
SOX1_Apollo	SOX1	TEX29	0
SOX1_Cameron	SOX1	TEX29	0
SOX1_Julia	SOX1	LINC00354	0
SOX1_Mauritius	SOX1	SOX1	1
SOX14_Toru	IL20RB	IL20RB	1
SOX2_Aida	CCDC39,FXR1	CCDC39	0.5
SOX2_Cassandra	DNAJC19,SOX2	LOC102724604	0
SOX2_Jacob	DNAJC19,SOX2	LOC102724604	0
SOX2_Logan_2	DNAJC19,SOX2	LOC102724604	0
SOX2_Robert	SOX2,DNAJC19	SOX2	0.5
SOX2_Scout	DNAJC19,SOX2	SOX2	0.5
SOX2_Sherlock	SOX2	SOX2	1
SOX2_Silvester	SOX2	SOX2	1
SOX2_Wagner	SOX2,ATP11B	LINC01995	0
SOX21_Malcolm	ABCC4	LINC00557	0
SOX21_Toru	ABCC4	LINC00557	0
SOX3_Adela	SOX3	SOX3	1
SOX5_Ava	ETNK1	ETNK1	1
SOX5_Chao	SOX5,ETNK1	LOC101928441	0
SOX5_Eduardo	ETNK1,SOX5	LOC101928441	0
SOX5_Hamlet	ETNK1,SOX5	LOC101928441	0
SOX5_Hana	ETNK1,SOX5	LOC101928441	0
SOX5_Jacob	SOX5	LOC101928441	0
SOX5_Leo	SOX5	MIR920	0
SOX5_Logan	SOX5	MIR920	0
SOX5_Malcolm	SOX5	MIR920	0
SOX5_Mateo	SOX5,BCAT1	MIR920	0
SOX5_Midori	BCAT1,SOX5	MIR920	0
SOX5_Ophelia	BCAT1,SOX5	MIR920	0
SOX5_Ryan	BCAT1,SOX5	MIR920	0
SOX5_Sam	SOX5,BCAT1	SOX5-AS1	0
SOX5_Santiago	SOX5,BCAT1	SOX5-AS1	0
SOX5_Virginia	BCAT1,SOX5	SOX5	0.5
SOX6_Atsuko	SOX6	MIR6073	0
SOX6_Eduardo	SOX6	MIR6073	0
SOX6_Evelyn	SOX6	MIR6073	0
SOX6_Jonathan	SOX6	C11orf58	0
SOX6_Lolita	SOX6	C11orf58	0
SOX6_Mateo	SOX6	C11orf58	0
SOX6_Midori	SOX6	C11orf58	0
SP3_Ariel	CDCA7	MAP3K20-AS1	0
SP3_Aurore	SP3,CDCA7	CDCA7	0.5
SP3_Carmen	SP3,CDCA7	CDCA7	0.5
SP3_Chen	SP3,CDCA7	CDCA7	0.5
SP3_Eva	CDCA7,SP3	CDCA7	0.5
SP3_Jun	SP3,OLA1	SP3	0.5
SP3_Molly	OLA1,SP3	SP3	0.5
SP3_Naoko	SP3,OLA1	OLA1	0.5
SP3_Ryan	SP3,OLA1	OLA1	0.5
SP3_Sherlock	SP3,OLA1	OLA1	0.5
SP3_Zeus	CIR1	NA	0
SP5_Poseidon	MYO3B	LINC01124	0
SP8_Ariane	SP4,SP8	SP8	0.5
SP8_Eden	SP4,SP8	LINC01162	0
SP8_Eros	SP4,SP8	LINC01162	0
SP8_Florentino	SP8,SP4	LINC01162	0
SP8_Julia	SP8,SP4	LINC01162	0
SP8_Lucifer	SP4,SP8	LINC01162	0
SP8_Naomi	SP8,SP4	LINC01162	0
SP8_Pandora	DNAH11,CDCA7L	CDCA7L	0.5
SP8_William_1	CDCA7L,RAPGEF5	CDCA7L	0.5
SP8_William_2	CDCA7L,RAPGEF5	CDCA7L	0.5
ST18_Daniel	ST18,PCMTD1	LOC101929341	0
ST18_Lucy	PCMTD1,ST18	LOC101929341	0
ST18_Noah	PCMTD1,ST18	LOC101929341	0
ST18_Othell	ST18,PCMTD1	LOC101929341	0
ST18_Pablo	PCMTD1,ST18	LOC101929341	0
SYNCRIP_Bryan	CEP162	NA	0
TANK_Chen	PSMD14,TANK	LINC01806	0
TBX2_Eva	BCAS3,TBX2	TBX2	0.5
TBX2_Gwyneth	TBX2,BCAS3	TBX2	0.5
TBX2_Julia	TBX2,BCAS3	TBX2	0.5
TBX2_Lincoln	TBX2,BCAS3	TBX2	0.5
TCF12_Figaro	CGNL1,TCF12	LINC00926	0
TCF12_Hannibal	TCF12,CGNL1	LINC00926	0
TCF4_Cassandra	TCF4	TCF4-AS1	0
TCF4_Elvira	TCF4	TCF4-AS1	0
TCF4_Figaro	TCF4	TCF4-AS1	0
TCF4_Hannibal	TCF4	TCF4-AS1	0
TCF4_Nick	TCF4	TCF4-AS1	0
TCF4_Penelope	TXNL1,TCF4	LINC01416	0
TCF4_Scout	TCF4,TXNL1	LINC01539	0
TEAD1_Claudia_1	RASSF10,TEAD1	LINC00958	0
TEAD1_Claudia_2	TEAD1,RASSF10	LINC00958	0
TEAD1_Mustafa	TEAD1,RASSF10	LINC00958	0
TFAP2A_Achilles	SLC35B3,EEF1E1	EEF1E1	0.5
TFAP2A_Adela	EEF1E1,SLC35B3	EEF1E1	0.5
TFAP2A_Helen	SLC35B3	LOC100506207	0
TFAP2A_Naomi_1	TFAP2A	TFAP2A-AS1	0
TFAP2A_Naomi_2	TFAP2A	TFAP2A-AS1	0
TFAP2A_Poseidon	TFAP2A	TFAP2A-AS1	0
TFAP2A_Traviata	TFAP2A	TFAP2A-AS1	0
TFAP2B_Carmen	TFAP2D	DEFB112	0
TFAP2B_Frankenstein	TFAP2D	DEFB112	0
TFAP2B_Frankenstein	TFAP2D	TFAP2D	1
TFAP2B_Griselda	TFAP2D	TFAP2D	1
TFAP2B_Gwyneth	TFAP2D	TFAP2D	1
TFAP2B_Hana	TFAP2D	TFAP2D	1
TFAP2B_Juan	TFAP2B	TFAP2B	1
TFAP2B_Leo	TFAP2B	TFAP2B	1
TFAP2B_Lucy	PKHD1,TFAP2B	LOC101927082	0
TFAP2B_Naoko	TFAP2B,PKHD1	TFAP2B	0.5
TFAP2B_Nick	TFAP2B,PKHD1	LOC101927082	0
TLE4_Adam	PSAT1	PSAT1	1
TLE4_Agamemnon	PSAT1	PSAT1	1
TLE4_Alice	PSAT1	PSAT1	1
TLE4_Aphrodite	PSAT1	PSAT1	1
TLE4_Aurore	TLE4,PSAT1	LOC101927450	0
TLE4_Chen	PSAT1,TLE4	LOC101927450	0
TLE4_Demian	TLE4	TLE4	1
TLE4_Gwyneth	TLE4	TLE4	1
TLE4_Hong	TLE4	TLE4	1
TLE4_Jeremy	TLE4	TLE4	1
TLE4_Juan	TLE4	LINC01507	0
TLE4_Laura	TLE4	LINC01507	0
TLE4_Logan	TLE1	LINC01507	0
TLE4_Lukas	TLE1	TLE1	1
TLE4_Napoleon_1	TLE1	TLE1	1
TLE4_Napoleon_2	TLE1	TLE1	1
TLE4_Oberon	TLE1	TLE1	1
TLE4_Pablo	TLE1	TLE1	1
TLE4_Ryan	TLE1	TLE1	1
TLE4_Scheherazade	TLE1	SPATA31D4	0
TLE4_Tarzan_2	RASEF	SPATA31D1	0
TLE4_Urania	RASEF	RASEF	1
TLE4_Vanessa	RASEF	RASEF	1
TLE4_Victor	RASEF	RASEF	1
TLX3_Frederica	RANBP17	RANBP17	1
TNFAIP3_Olivia	IFNGR1	IFNGR1	1
TNFAIP3_Oskar	IFNGR1	OLIG3	0
TNFAIP3_Pablo	IFNGR1	OLIG3	0
TNPO1_Hannibal	FOXD1	TMEM174	0
TNPO1_Xavier	FOXD1	FOXD1	1
TOX_Arthur	NSMAF,TOX	NSMAF	0.5
TOX_Charlie	TOX,NSMAF	TOX	0.5
TOX_Demian	NSMAF,TOX	TOX	0.5
TOX_Juan	NSMAF,TOX	TOX	0.5
TOX_Leopold	NSMAF,TOX	TOX	0.5
TOX_Molly	TOX,NSMAF	TOX	0.5
TOX_Pablo	TOX,CA8	TOX	0.5
TOX_Sherlock	CA8,TOX	TOX	0.5
TRPS1_Eros	TRPS1	TRPS1	1
TRPS1_Megan	TRPS1	TRPS1	1
TSG1_Gandalf	EPHA7	EPHA7	1
TSHZ1_Laura	ZNF516	LOC339298	0
TSHZ1_Lily	ZNF516	LINC01898	0
TSHZ1_Napoleon	TSHZ1	SMIM21	0
TSHZ1_Nora	TSHZ1	TSHZ1	1
TSHZ1_Odessa	TSHZ1	TSHZ1	1
TSHZ1_Ophelia	TSHZ1	TSHZ1	1
TSHZ1_Othell	TSHZ1,ZADH2	TSHZ1	0.5
TSHZ1_Patricia	ZNF407,ZADH2	ZADH2	0.5
TSHZ1_Santiago	ZADH2,ZNF407	ZADH2	0.5
TSHZ1_Urania	ZADH2,ZNF407	LINC00909	0
TSHZ1_Ursula	ZADH2,ZNF407	NA	0
TSHZ1_Vanessa	ZADH2,ZNF407	LINC00909	0
TSHZ1_Veronica	ZNF407,ZADH2	LINC00909	0
TSHZ1_Wei	ZADH2,ZNF407	LINC00909	0
TSHZ1_Whitney	ZNF407,ZADH2	LINC00909	0
TSHZ1_Yan	ZNF407,ZADH2	LINC00909	0
TSHZ2_Larisa	ZNF217,TSHZ2	LOC101927770	0
TSHZ2_Lolita	ZNF217,TSHZ2	LOC101927770	0
TSHZ2_Lucifer	TSHZ2,ZNF217	LOC101927770	0
TSHZ2_Malcolm	TSHZ2,ZNF217	LOC101927770	0
TSHZ2_Ming	ZNF217,TSHZ2	TSHZ2	0.5
TSHZ2_Oskar	ZNF217,TSHZ2	TSHZ2	0.5
TSHZ2_Vivien	ZFP64,TSHZ2	LINC01524	0
TSHZ3_Achilles	URI1,ZNF536	URI1	0.5
TSHZ3_Aphrodite	ZNF536,URI1	ZNF536	0.5
TSHZ3_Ariel	ZNF536,URI1	ZNF536	0.5
TSHZ3_Ava	URI1,ZNF536	ZNF536	0.5
TSHZ3_Boris_1	ZNF536,URI1	ZNF536	0.5
TSHZ3_Boris_2	ZNF536,URI1	ZNF536	0.5
TSHZ3_Cameron	URI1,ZNF536	ZNF536	0.5
TSHZ3_Charlie	ZNF536,URI1	ZNF536	0.5
TSHZ3_Claudia_1	ZNF536,URI1	ZNF536	0.5
TSHZ3_Claudia_2	URI1,ZNF536	ZNF536	0.5
TSHZ3_Claudia_3	URI1,ZNF536	ZNF536	0.5
TSHZ3_Eduardo	URI1,ZNF536	ZNF536	0.5
TSHZ3_Emi	ZNF536	ZNF536	1
TSHZ3_Eva	ZNF536,TSHZ3	ZNF536	0.5
TSHZ3_Faust	ZNF536,TSHZ3	ZNF536	0.5
TSHZ3_Felix	ZNF536,TSHZ3	ZNF536	0.5
TSHZ3_Flora	TSHZ3,ZNF536	ZNF536	0.5
TSHZ3_Frankenstein	ZNF536,TSHZ3	ZNF536	0.5
TSHZ3_Haruki	ZNF536,TSHZ3	ZNF536	0.5
TSHZ3_Hong	TSHZ3,ZNF536	ZNF536	0.5
TSHZ3_Jacob	ZNF536,TSHZ3	ZNF536	0.5
TSHZ3_Jan	TSHZ3,ZNF536	ZNF536	0.5
TSHZ3_Kaori	ZNF536,TSHZ3	ZNF536	0.5
TSHZ3_Lolita	ZNF536,TSHZ3	TSHZ3	0.5
TSHZ3_Megan	TSHZ3,ZNF536	TSHZ3	0.5
TSHZ3_Molly	ZNF536,TSHZ3	TSHZ3	0.5
TSHZ3_Naomi	ZNF536,TSHZ3	TSHZ3	0.5
TSHZ3_Pablo	ZNF536,TSHZ3	TSHZ3	0.5
TSHZ3_Robert	TSHZ3,ZNF507	THEG5	0
TSHZ3_Toru	ZNF507,TSHZ3	LINC01533	0
TSHZ3_Urania	ZNF507,TSHZ3	NA	0
VRK1_Atsuko	PAPOLA,VRK1	LOC730202	0
VRK1_Bryan	VRK1,PAPOLA	VRK1	0.5
VRK1_Eduardo	VRK1	LINC00618	0
VRK1_Helen	VRK1	NA	0
VRK1_Jasmine	VRK1	LINC00618	0
VRK1_Lolita	VRK1	LINC00618	0
VRK1_Molly	VRK1	LINC00618	0
VRK1_Penelope	VRK1	LINC02325	0
VTI1A_Arthur	TCF7L2,VTI1A	VTI1A	0.5
VTI1A_Atsuko	VTI1A,TCF7L2	VTI1A	0.5
VTI1A_Cameron	VTI1A,TCF7L2	VTI1A	0.5
VTI1A_Nick	TCF7L2	TCF7L2	1
VTI1A_Silvester	TCF7L2	TCF7L2	1
VTI1A_Violet	TCF7L2	TCF7L2	1
WWOX_Cassandra	WWOX	WWOX	1
WWOX_Chen	WWOX	WWOX	1
ZBTB16_Frodo	NNMT,ZBTB16	NNMT	0.5
ZBTB16_Tarzan	ZBTB16,NNMT	NNMT	0.5
ZC3H3_Antonio	ZC3H3	MAFA	0
ZC3H3_Roxane	ZC3H3	ZC3H3	1
ZEB2_Ariel_1	GTDC1	ARHGAP15	0
ZEB2_Ariel_2	GTDC1	ARHGAP15	0
ZEB2_Atsuko	GTDC1	ARHGAP15	0
ZEB2_Claudia	GTDC1	LOC101928386	0
ZEB2_Derek	GTDC1	LOC101928386	0
ZEB2_Dominica	GTDC1	LOC101928386	0
ZEB2_Dorian	GTDC1	LOC101928386	0
ZEB2_Eduardo	GTDC1	LOC101928386	0
ZEB2_Evelyn	GTDC1	LOC101928386	0
ZEB2_Gandalf	GTDC1	LOC101928386	0
ZEB2_Gwyneth	GTDC1	LOC101928386	0
ZEB2_Isaac	GTDC1,ZEB2	GTDC1	0.5
ZEB2_Isolde_1	ZEB2,GTDC1	ZEB2-AS1	0
ZEB2_Johanna	ZEB2,GTDC1	ZEB2-AS1	0
ZEB2_Joshua	ZEB2,GTDC1	ZEB2-AS1	0
ZEB2_Jun	GTDC1,ZEB2	ZEB2-AS1	0
ZEB2_Kazuki	ZEB2,GTDC1	ZEB2-AS1	0
ZEB2_Leontina	ZEB2,GTDC1	ZEB2-AS1	0
ZEB2_Lincoln	ZEB2,GTDC1	ZEB2-AS1	0
ZEB2_Lucifer	GTDC1,ZEB2	ZEB2-AS1	0
ZEB2_Lukas	GTDC1,ZEB2	ZEB2-AS1	0
ZEB2_Malcolm	GTDC1,ZEB2	ZEB2-AS1	0
ZEB2_Mauritius	ZEB2,GTDC1	ZEB2-AS1	0
ZEB2_Maxwell	ZEB2	ZEB2-AS1	0
ZEB2_Maxwell	ZEB2	ZEB2	1
ZEB2_Midori	ZEB2	LINC01412	0
ZEB2_Mignon_1	ZEB2	LINC01412	0
ZEB2_Mignon_2	ZEB2	LINC01412	0
ZEB2_Nemo	ZEB2	TEX41	0
ZFHX3_Antonio	ZFHX3,PMFBP1	LINC01572	0
ZFHX3_Atsuko	PMFBP1,ZFHX3	LINC01572	0
ZFHX3_Ava	PMFBP1,ZFHX3	NA	0
ZFHX3_Beatrice	ZFHX3,PMFBP1	LINC01572	0
ZFHX3_Figaro	PMFBP1,ZFHX3	LINC01572	0
ZFHX3_Frankenstein	PMFBP1,ZFHX3	ZFHX3	0.5
ZFHX3_Gandalf	ZFHX3,PSMD7	LINC01568	0
ZFHX3_Larisa	PSMD7,ZFHX3	LINC01568	0
ZFHX3_Lincoln	ZFHX3,PSMD7	LINC01568	0
ZFHX3_Napoleon	ZFHX3,PSMD7	LINC01568	0
ZFHX3_Nemo	PSMD7,ZFHX3	LINC01568	0
ZFHX3_William	PSMD7,ZFHX3	LOC101928035	0
ZFHX3_Zhong	PSMD7,ZFHX3	LOC101928035	0
ZFHX4_Adela	ZFHX4,HNF4G	HNF4G	0.5
ZFHX4_Aida	HNF4G,ZFHX4	HNF4G	0.5
ZFHX4_Alice	HNF4G,ZFHX4	LINC01111	0
ZFHX4_Amadeus	ZFHX4,HNF4G	LINC01111	0
ZFHX4_Amanda	HNF4G,ZFHX4	LINC01111	0
ZFHX4_Antonio	ZFHX4,HNF4G	LINC01111	0
ZFHX4_Aphrodite	ZFHX4,HNF4G	LINC01111	0
ZFHX4_Ariane	HNF4G,ZFHX4	LINC01111	0
ZFHX4_Arthur	ZFHX4,HNF4G	LINC01111	0
ZFHX4_Atsuko	ZFHX4,HNF4G	LINC01111	0
ZFHX4_Bryan	ZFHX4,HNF4G	LINC01111	0
ZFHX4_Demian	HNF4G,ZFHX4	NA	0
ZFHX4_Gandalf	ZFHX4	ZFHX4	1
ZFHX4_Helen	ZFHX4,PEX2	ZFHX4-AS1	0
ZFHX4_Isolde	ZFHX4,PEX2	ZFHX4-AS1	0
ZFHX4_Jasmine	ZFHX4,PEX2	ZFHX4-AS1	0
ZFHX4_Jonathan	PEX2,ZFHX4	ZFHX4-AS1	0
ZFHX4_Leo	PEX2,ZFHX4	ZFHX4-AS1	0
ZFHX4_Leontina	PEX2,ZFHX4	ZFHX4-AS1	0
ZFHX4_Logan	PEX2,ZFHX4	ZFHX4-AS1	0
ZFHX4_Lucifer	ZFHX4,PEX2	MIR3149	0
ZFHX4_Nemo	PEX2	PEX2	1
ZFHX4_Pablo	PEX2	LOC102724874	0
ZFHX4_Patricia	PEX2	LOC102724874	0
ZFHX4_Virginia	PKIA	PKIA	1
ZFHX4_Wagner	PKIA	PKIA	1
ZFHX4_Zhong	PKIA	PKIA	1
ZFPM2_Apollo	LRP12,ZFPM2	ZFPM2	0.5
ZFPM2_Helen	ZFPM2	ZFPM2-AS1	0
ZFPM2_Juan	ZFPM2,OXR1	ZFPM2-AS1	0
ZFPM2_Logan	ZFPM2,OXR1	ZFPM2-AS1	0
ZFPM2_Nick	OXR1,ZFPM2	ZFPM2-AS1	0
ZFPM2_Silvester	ZFPM2,OXR1	ZFPM2-AS1	0
ZIC1_Ariel	ZIC4	LOC440982	0
ZIC1_Florentino	ZIC1	ZIC4	0
ZIC1_Isolde	ZIC1	ZIC4	0
ZIC1_Kazuki	ZIC1	ZIC4	0
ZIC1_Olivia	ZIC1	LINC02032	0
ZIC1_Patricia	ZIC1	LINC02032	0
ZIC1_Prometheus	ZIC1	LINC02032	0
ZIC2_Aida	CLYBL,ZIC5	CLYBL-AS2	0
ZIC2_Leopold	PCCA,GGACT	PCCA-AS1	0
ZIC2_Noah	PCCA,GGACT	PCCA-AS1	0
ZIC2_Oberon	GGACT,PCCA	PCCA-AS1	0
ZIC2_Ruby	PCCA,GGACT	PCCA-AS1	0
ZIC2_Ryan	PCCA,GGACT	PCCA-AS1	0
ZIC2_Silvester	PCCA,GGACT	PCCA-AS1	0
ZIC3_Jacob	ZIC3	ZIC3	1
ZMIZ1_Beatrice	RPS24,ZMIZ1	ZMIZ1-AS1	0
ZNF238_Akiko	AKT3,SDCCAG8	MIR4677	0
ZNF238_Benjamin	SDCCAG8,AKT3	MIR4677	0
ZNF238_Flora_1	SDCCAG8,AKT3	AKT3	0.5
ZNF238_Flora_2	AKT3,SDCCAG8	AKT3	0.5
ZNF238_Kizuki	AKT3,ZBTB18	LOC339529	0
ZNF238_Noah	ZBTB18	ZBTB18	1
ZNF238_Roman	ZBTB18,ADSS	ZBTB18	0.5
ZNF238_Zeus	ZBTB18,ADSS	ZBTB18	0.5
ZNF423_Aida	ZNF423	C16orf78	0
ZNF423_Isolde	ZNF423	ZNF423	1
ZNF423_Nagasawa	ZNF423	ZNF423	1
ZNF503_Achilles	ADK,KAT6B	LOC102723439	0
ZNF503_Aida	KAT6B,ADK	LOC102723439	0
ZNF503_Apollo	COMTD1,ZNF503	ZNF503-AS1	0
ZNF503_Ariane_1	ZNF503,COMTD1	ZNF503-AS1	0
ZNF503_Ariane_2	COMTD1,ZNF503	ZNF503-AS1	0
ZNF503_Beatrice	COMTD1,ZNF503	ZNF503-AS2	0
ZNF503_Veronica	KCNMA1	KCNMA1-AS1	0
ZNF503_Vincent	KCNMA1	KCNMA1-AS1	0
ZNF503_Zhong	KCNMA1	KCNMA1-AS1	0
ZNF521_Amadeus	ZNF521	LOC105372028	0
ZNF521_Apollo	ZNF521	ZNF521	1
ZNF521_Ariel	ZNF521	ZNF521	1
ZNF521_Clara	ZNF521	ZNF521	1
ZNF521_Dorian	ZNF521	ZNF521	1
ZNF521_Faust	ZNF521	ZNF521	1
ZNF521_Frodo	ZNF521	ZNF521	1
ZNF521_Jan	ZNF521	ZNF521	1
ZNF521_Kaori_2	ZNF521	ZNF521	1
ZNF521_Midori	ZNF521	ZNF521	1
ZNF521_Nagasawa	ZNF521	ZNF521	1
ZNF521_Nora	ZNF521	ZNF521	1
ZNF521_Robert	ZNF521	ZNF521	1
ZNF521_Wagner	ZNF521,SS18	SS18	0.5
ZNF521_Xavier_1	KCTD1,TAF4B	LINC01543	0
ZNF521_Xavier_2	KCTD1,TAF4B	LINC01543	0
ZNF608_Abraham	ZNF608,CSNK1G3	LINC01170	0
ZNF608_Boris	ZNF608	ZNF608	1
ZNF608_Delphina	ZNF608	ZNF608	1
ZNF608_Haruki	ZNF608	ZNF608	1
ZNF608_Leontina	ZNF608	ZNF608	1
ZNF608_Lolita	ZNF608	LOC101927421	0
ZNF608_Lukas	ZNF608	LOC101927421	0
ZNF608_Scheherazade	ZNF608	LINC02240	0
ZNF608_Silvester	ZNF608	LINC02240	0
ZNF703_Amos	ZNF703	LINC01605	0
ZNF703_Dominica	ZNF703	LINC01605	0
ZNF703_Flora	ZNF703	LINC01605	0
ZNF703_Jeremy	ZNF703	KCNU1	0
ZSWIM6_Aladdin	ZSWIM6,KIF2A	C5orf64	0
