## Supplementary material for "Multi-omics analysis in human retina uncovers ultraconserved *cis*-regulatory elements at rare eye disease loci": Table S6

### Sheet: Supplementary_Table_6
Normalised Disease Group	Normalised Disease Sub Group	Normalised Specific Disease	Participant Count
Ophthalmological disorders	Anterior segment abnormalities	Corneal abnormalities	62
Ophthalmological disorders	Posterior segment abnormalities	Inherited macular dystrophy	624
Ophthalmological disorders	Posterior segment abnormalities	Leber Congenital Amaurosis or Early-Onset Severe Retinal Dystrophy	142
Ophthalmological disorders	Posterior segment abnormalities	Rod-cone dystrophy	1253
Ophthalmological disorders	Ocular malformations	Ocular coloboma	111
Ophthalmological disorders	Posterior segment abnormalities	Inherited optic neuropathies	161
Ophthalmological disorders	Posterior segment abnormalities	Cone Dysfunction Syndrome	71
Ophthalmological disorders	Posterior segment abnormalities	Rod Dysfunction Syndrome	70
Ophthalmological disorders	Posterior segment abnormalities	Developmental macular and foveal dystrophy	230
Ophthalmological disorders	Anterior segment abnormalities	Cataracts	204
Ophthalmological disorders	Anterior segment abnormalities	Glaucoma (developmental)	94
Ophthalmological disorders	Posterior segment abnormalities	Familial exudative vitreoretinopathy	64
Ophthalmological disorders	Ocular malformations	Anophthalmia or microphthalmia	120
			3206	TOTAL
