## Supplementary material for "Multi-omics analysis in human retina uncovers ultraconserved *cis*-regulatory elements at rare eye disease loci": Table S7

### Sheet: Supplementary_Table_7
UCNE ID	g.coordinates (hg38)	Target disease gene	Variant
CASZ1_Benjamin	chr1:10513883-10514094	PEX14	chr1:10513940C>G
CASZ1_Eduardo	chr1:10537646-10537852	PEX14	chr1:10537782G>C
CASZ1_Malcolm	chr1:10672504-10672753	PEX14	chr1:10672657A>G
CASZ1_Malcolm	chr1:10672504-10672753	PEX14	chr1:10672684T>C
CASZ1_Othell	chr1:10721291-10721537	PEX14	chr1:10721432A>T
CASZ1_Othell	chr1:10721291-10721537	PEX14	chr1:10721531G>C
CASZ1_Roman	chr1:10734337-10734662	PEX14	chr1:10734378C>G
CASZ1_Roman	chr1:10734337-10734662	PEX14	chr1:10734495G>A
CASZ1_Roman	chr1:10734337-10734662	PEX14	chr1:10734495G>A
CASZ1_Roman	chr1:10734337-10734662	PEX14	chr1:10734378C>G
CASZ1_Santiago	chr1:10735064-10735343	PEX14	chr1:10735236C>T
CASZ1_Trystan	chr1:10776039-10776323	PEX14	chr1:10776231G>A
CASZ1_Trystan	chr1:10776039-10776323	PEX14	chr1:10776301T>G
CASZ1_Victor	chr1:10791769-10791988	PEX14	chr1:10791810A>C
CASZ1_Victor	chr1:10791769-10791988	PEX14	chr1:10791823C>A
CHD7_Bryan	chr8:60619835-60620179	CHD7	chr8:60619893A>G
CHD7_Bryan	chr8:60619835-60620179	CHD7	chr8:60620008C>A
CHD7_Bryan	chr8:60619835-60620179	CHD7	chr8:60620008C>T
CHD7_Bryan	chr8:60619835-60620179	CHD7	chr8:60620043G>C
CHD7_Laura	chr8:60847966-60848513	CHD7	chr8:60848208G>A
CHD7_Laura	chr8:60847966-60848513	CHD7	chr8:60847967C>T
CHD7_Laura	chr8:60847966-60848513	CHD7	chr8:60848098G>C
CHD7_Laura	chr8:60847966-60848513	CHD7	chr8:60848371A>G
CHD7_Siddhartha	chr8:60849441-60849864	CHD7	chr8:60849690A>G
chr17_Vanessa	chr17:75778355-75778593	GALK1	chr17:75778454T>C
chr17_Vanessa	chr17:75778355-75778593	GALK1	chr17:75778404A>G
chr2_Penelope	chr2:207970444-207970749	FZD5	chr2:207970599T>C
chr6_Agamemnon	chr6:15264868-15265103	DTNBP1	chr6:15264933G>A
chr9_Jun	chr9:95496263-95496512	PTCH1	chr9:95496473A>T
ESRRG_Ava	chr1:216048033-216048532	USH2A	chr1:216048177C>A
ESRRG_Ava	chr1:216048033-216048532	USH2A	chr1:216048046T>C
ESRRG_Ava	chr1:216048033-216048532	USH2A	chr1:216048177C>A
ESRRG_Ava	chr1:216048033-216048532	USH2A	chr1:216048046T>C
ESRRG_Ava	chr1:216048033-216048532	USH2A	chr1:216048445C>T
ESRRG_Ava	chr1:216048033-216048532	USH2A	chr1:216048484T>G
ESRRG_Ava	chr1:216048033-216048532	USH2A	chr1:216048484T>G
ESRRG_Ava	chr1:216048033-216048532	USH2A	chr1:216048117A>G
ESRRG_Ava	chr1:216048033-216048532	USH2A	chr1:216048445C>T
ESRRG_Ava	chr1:216048033-216048532	USH2A	chr1:216048117A>G
ESRRG_Boris	chr1:216054690-216054897	USH2A	chr1:216054837C>T
ESRRG_Bryan	chr1:216090620-216090987	USH2A	chr1:216090987T>C
ESRRG_Bryan	chr1:216090620-216090987	USH2A	chr1:216090820C>T
ESRRG_Bryan	chr1:216090620-216090987	USH2A	chr1:216090917C>A
ESRRG_Florentino	chr1:216532143-216532621	USH2A	chr1:216532506C>A
ESRRG_Frederica	chr1:216560724-216561019	USH2A	chr1:216560864G>A
LHX2_Chen	chr9:123742251-123742558	CRB2	chr9:123742353T>A
MAB21L1_Adela	chr13:35672490-35672735	MAB21L1	chr13:35672517A>T
MAB21L1_Adela	chr13:35672490-35672735	MAB21L1	chr13:35672730G>T
MAB21L1_Adela	chr13:35672490-35672735	MAB21L1	chr13:35672653T>C
MAB21L1_Delphina	chr13:35531587-35531878	MAB21L1	chr13:35531814C>T
MAB21L1_Delphina	chr13:35531587-35531878	MAB21L1	chr13:35531858T>C
MAB21L1_Delphina	chr13:35531587-35531878	MAB21L1	chr13:35531851C>T
MAB21L1_Eden	chr13:35514820-35515310	MAB21L1	chr13:35514994A>T
MAB21L1_Eden	chr13:35514820-35515310	MAB21L1	chr13:35515128T>G
MAB21L1_Gabriel	chr13:35514203-35514448	MAB21L1	chr13:35514241T>C
MAB21L1_Griselda	chr13:35499830-35500171	MAB21L1	chr13:35500060C>T
MAB21L1_Griselda	chr13:35499830-35500171	MAB21L1	chr13:35500095A>G
MAB21L1_Hannibal_2	chr13:35499414-35499718	MAB21L1	chr13:35499436T>C
MAB21L1_Hannibal_2	chr13:35499414-35499718	MAB21L1	chr13:35499517T>C
MAB21L1_Jacob	chr13:35484470-35484836	MAB21L1	chr13:35484595A>C
MAB21L1_Jacob	chr13:35484470-35484836	MAB21L1	chr13:35484569C>T
MAB21L1_Jacob	chr13:35484470-35484836	MAB21L1	chr13:35484806G>T
MAB21L1_Naoko	chr13:35198716-35199139	MAB21L1	chr13:35198919C>T
MAB21L1_Naoko	chr13:35198716-35199139	MAB21L1	chr13:35198939C>G
MAB21L2_Eduardo	chr4:150572790-150573279	MAB21L2	chr4:150572977A>G
MAB21L2_Eduardo	chr4:150572790-150573279	MAB21L2	chr4:150573075G>C
MAB21L2_Eduardo	chr4:150572790-150573279	MAB21L2	chr4:150573030G>A
MAB21L2_Eduardo	chr4:150572790-150573279	MAB21L2	chr4:150573030G>A
MAB21L2_Eduardo	chr4:150572790-150573279	MAB21L2	chr4:150572977A>G
MAB21L2_Eduardo	chr4:150572790-150573279	MAB21L2	chr4:150573172G>T
MAB21L2_Eduardo	chr4:150572790-150573279	MAB21L2	chr4:150573172G>T
MAB21L2_Eduardo	chr4:150572790-150573279	MAB21L2	chr4:150573075G>C
MAB21L2_Eduardo	chr4:150572790-150573279	MAB21L2	chr4:150573066C>T
MAB21L2_Eduardo	chr4:150572790-150573279	MAB21L2	chr4:150573066C>T
NR2F1_Leopold	chr5:93406895-93407356	NR2F1	chr5:93407145C>G
NR2F1_Leopold	chr5:93406895-93407356	NR2F1	chr5:93407345G>A
NR2F1_Leopold	chr5:93406895-93407356	NR2F1	chr5:93407153G>T
NR2F1_Lucy	chr5:93674201-93674588	NR2F1	chr5:93674550C>A
NR2F1_Lucy	chr5:93674201-93674588	NR2F1	chr5:93674413C>A
ODZ3_Elvira	chr4:181507861-181508116	TENM3	chr4:181507977C>A
ODZ3_Elvira	chr4:181507861-181508116	TENM3	chr4:181507920A>G
ODZ3_Elvira	chr4:181507861-181508116	TENM3	chr4:181507981C>A
OTP_Lukas	chr5:77973020-77973378	AP3B1	chr5:77973291A>G
OTP_Lukas	chr5:77973020-77973378	AP3B1	chr5:77973132G>T
OTP_Lukas	chr5:77973020-77973378	AP3B1	chr5:77973291A>G
OTP_Lukas	chr5:77973020-77973378	AP3B1	chr5:77973132G>T
OTP_Mauritius	chr5:77993925-77994376	AP3B1	chr5:77994314T>C
OTP_Mauritius	chr5:77993925-77994376	AP3B1	chr5:77994001A>T
OTP_Mauritius	chr5:77993925-77994376	AP3B1	chr5:77994251G>A
OTP_Mauritius	chr5:77993925-77994376	AP3B1	chr5:77994279C>T
OTX2_Cassandra	chr14:56742238-56742707	OTX2	chr14:56742380G>A
OTX2_Cassandra	chr14:56742238-56742707	OTX2	chr14:56742704T>A
OTX2_Cassandra	chr14:56742238-56742707	OTX2	chr14:56742616T>C
OTX2_Gabriel	chr14:56891280-56891550	OTX2	chr14:56891436G>A
OTX2_Gabriel	chr14:56891280-56891550	OTX2	chr14:56891483T>A
OTX2_Gabriel	chr14:56891280-56891550	OTX2	chr14:56891334C>T
PAX1_Ariel	chr20:20970828-20971032	KIZ	chr20:20970986G>C
PAX1_Bryan	chr20:21090268-21090517	KIZ	chr20:21090447C>G
PAX2_Benjamin	chr10:100654447-100654714	PAX2	chr10:100654714T>C
PAX2_Benjamin	chr10:100654447-100654714	PAX2	chr10:100654501C>A
PAX2_Daniel	chr10:100655339-100655785	PAX2	chr10:100655341T>A
PAX2_Daniel	chr10:100655339-100655785	PAX2	chr10:100655781G>C
PAX2_Johanna	chr10:100715893-100716106	PAX2	chr10:100715950G>A
PAX2_Johanna	chr10:100715893-100716106	PAX2	chr10:100715904A>T
PAX2_Johanna	chr10:100715893-100716106	PAX2	chr10:100715933A>C
PAX2_Johanna	chr10:100715893-100716106	PAX2	chr10:100715908G>T
PAX2_Johanna	chr10:100715893-100716106	PAX2	chr10:100715941C>A
PAX2_Mateo	chr10:100803929-100804236	PAX2	chr10:100804141G>A
PAX2_Oberon	chr10:100808034-100808309	PAX2	chr10:100808204G>C
PAX2_Siddhartha	chr10:100859119-100859321	PAX2	chr10:100859219T>G
PAX6_Mustafa	chr11:31649681-31650027	ELP4	chr11:31649828C>T
PAX6_Mustafa	chr11:31649681-31650027	PAX6	chr11:31649828C>T
PAX6_Mustafa	chr11:31649681-31650027	PAX6	chr11:31649828C>T
PAX6_Sherlock	chr11:31764113-31765192	ELP4	chr11:31764113T>C
PAX6_Sherlock	chr11:31764113-31765192	ELP4	chr11:31764950G>C
PAX6_Sherlock	chr11:31764113-31765192	ELP4	chr11:31765115C>T
PAX6_Sherlock	chr11:31764113-31765192	PAX6	chr11:31764950G>C
PAX6_Sherlock	chr11:31764113-31765192	PAX6	chr11:31764950G>C
PAX6_Sherlock	chr11:31764113-31765192	ELP4	chr11:31764387T>C
PAX6_Sherlock	chr11:31764113-31765192	ELP4	chr11:31764865C>T
PAX6_Sherlock	chr11:31764113-31765192	PAX6	chr11:31764113T>C
PAX6_Sherlock	chr11:31764113-31765192	PAX6	chr11:31764865C>T
PAX6_Sherlock	chr11:31764113-31765192	PAX6	chr11:31764387T>C
PAX6_Sherlock	chr11:31764113-31765192	PAX6	chr11:31764387T>C
PAX6_Sherlock	chr11:31764113-31765192	PAX6	chr11:31765115C>T
PAX6_Sherlock	chr11:31764113-31765192	PAX6	chr11:31764865C>T
PAX6_Sherlock	chr11:31764113-31765192	PAX6	chr11:31765115C>T
PAX6_Sherlock	chr11:31764113-31765192	PAX6	chr11:31764113T>C
PAX6_Veronica	chr11:31967783-31968272	PAX6	chr11:31968001T>C
PAX6_Veronica	chr11:31967783-31968272	PAX6	chr11:31968001T>C
PITX2_Roxane	chr4:112343767-112344052	ALPK1	chr4:112343987G>A
RARB_Andrew	chr3:25281340-25281676	RARB	chr3:25281399C>G
RARB_Andrew	chr3:25281340-25281676	RARB	chr3:25281399C>G
RARB_Andrew	chr3:25281340-25281676	RARB	chr3:25281502C>T
RARB_Andrew	chr3:25281340-25281676	RARB	chr3:25281502C>T
RARB_Andrew	chr3:25281340-25281676	RARB	chr3:25281356G>C
RARB_Andrew	chr3:25281340-25281676	RARB	chr3:25281356G>C
SIX2_Derek	chr2:44680526-44680828	SIX3	chr2:44680562G>C
SIX2_Derek	chr2:44680526-44680828	SIX3	chr2:44680749C>T
SIX2_Derek	chr2:44680526-44680828	SIX3	chr2:44680562G>C
SIX2_Derek	chr2:44680526-44680828	SIX3	chr2:44680749C>T
SIX2_Hans	chr2:44705913-44706458	SIX3	chr2:44706414G>C
SIX2_Hans	chr2:44705913-44706458	SIX3	chr2:44706132C>T
SIX2_Hans	chr2:44705913-44706458	SIX3	chr2:44706215G>A
SIX2_Hans	chr2:44705913-44706458	SIX3	chr2:44706157T>G
SIX2_Joshua	chr2:44706630-44707504	SIX3	chr2:44706837T>C
SIX2_Joshua	chr2:44706630-44707504	SIX3	chr2:44706957C>A
SIX2_Laura	chr2:44773447-44773647	SIX3	chr2:44773639T>C
SIX2_Pablo	chr2:44776889-44777563	SIX3	chr2:44777210G>C
SIX2_Pablo	chr2:44776889-44777563	SIX3	chr2:44777210G>C
SIX2_Pablo	chr2:44776889-44777563	SIX3	chr2:44777314A>T
SIX2_Pablo	chr2:44776889-44777563	SIX3	chr2:44777314A>T
SIX2_Robert	chr2:44840002-44840544	SIX3	chr2:44840353C>T
SIX2_Robert	chr2:44840002-44840544	SIX3	chr2:44840244A>G
SIX2_Ruby_1	chr2:44841315-44841673	SIX3	chr2:44841452C>T
SOX2_Scout	chr3:181701197-181701433	SOX2	chr3:181701349A>G
SOX2_Sherlock	chr3:181707875-181708294	SOX2	chr3:181708247C>T
SOX2_Sherlock	chr3:181707875-181708294	SOX2	chr3:181708223G>T
SOX2_Wagner	chr3:182596798-182597004	SOX2	chr3:182596998A>G
TCF4_Cassandra	chr18:55351914-55352296	TCF4	chr18:55352292G>A
TCF4_Hannibal	chr18:55422566-55422939	TCF4	chr18:55422829T>G
TCF4_Hannibal	chr18:55422566-55422939	TCF4	chr18:55422736G>A
TCF4_Nick	chr18:55423540-55423749	TCF4	chr18:55423540C>T
TFAP2A_Traviata	chr6:10395347-10395584	TFAP2A	chr6:10395531T>C
ZEB2_Johanna	chr2:144430784-144430995	ZEB2	chr2:144430975A>G
ZEB2_Johanna	chr2:144430784-144430995	ZEB2	chr2:144430978C>T
ZEB2_Johanna	chr2:144430784-144430995	ZEB2	chr2:144430841T>A
ZEB2_Joshua	chr2:144439358-144439909	ZEB2	chr2:144439375G>C
ZEB2_Joshua	chr2:144439358-144439909	ZEB2	chr2:144439750A>G
ZEB2_Joshua	chr2:144439358-144439909	ZEB2	chr2:144439375G>C
ZEB2_Joshua	chr2:144439358-144439909	ZEB2	chr2:144439750A>G
ZEB2_Jun	chr2:144452453-144452872	ZEB2	chr2:144452524C>T
ZEB2_Jun	chr2:144452453-144452872	ZEB2	chr2:144452770G>T
ZEB2_Kazuki	chr2:144454994-144455275	ZEB2	chr2:144455237G>T
ZEB2_Leontina	chr2:144465792-144466218	ZEB2	chr2:144465822A>T
ZEB2_Leontina	chr2:144465792-144466218	ZEB2	chr2:144465941G>T
ZEB2_Leontina	chr2:144465792-144466218	ZEB2	chr2:144465906A>G
ZEB2_Leontina	chr2:144465792-144466218	ZEB2	chr2:144465822A>T
ZEB2_Leontina	chr2:144465792-144466218	ZEB2	chr2:144465906A>G
ZEB2_Leontina	chr2:144465792-144466218	ZEB2	chr2:144465941G>T
ZEB2_Lukas	chr2:144504475-144504983	ZEB2	chr2:144504631C>A
ZEB2_Lukas	chr2:144504475-144504983	ZEB2	chr2:144504604C>G
ZEB2_Mauritius	chr2:144511997-144512237	ZEB2	chr2:144512224T>C
ZEB2_Mauritius	chr2:144511997-144512237	ZEB2	chr2:144512196T>C
ZEB2_Mauritius	chr2:144511997-144512237	ZEB2	chr2:144512111A>C
ZEB2_Mauritius	chr2:144511997-144512237	ZEB2	chr2:144512022C>T
ZEB2_Maxwell	chr2:144521132-144521365	ZEB2	chr2:144521341A>G
ZEB2_Midori	chr2:144581098-144581494	ZEB2	chr2:144581151C>G
ZEB2_Midori	chr2:144581098-144581494	ZEB2	chr2:144581160G>A
ZEB2_Midori	chr2:144581098-144581494	ZEB2	chr2:144581477C>T
ZEB2_Mignon_1	chr2:144582844-144583059	ZEB2	chr2:144582965G>T
ZFHX4_Isolde	chr8:76698780-76699190	PEX2	chr8:76699028A>G
ZFHX4_Isolde	chr8:76698780-76699190	PEX2	chr8:76699093G>A
ZFHX4_Isolde	chr8:76698780-76699190	PEX2	chr8:76698914C>A
ZFHX4_Jonathan	chr8:76775392-76775818	PEX2	chr8:76775752T>C
ZFHX4_Jonathan	chr8:76775392-76775818	PEX2	chr8:76775455A>T
ZFHX4_Jonathan	chr8:76775392-76775818	PEX2	chr8:76775667C>G
ZFHX4_Leo	chr8:76800223-76800899	PEX2	chr8:76800279A>G
ZFHX4_Leo	chr8:76800223-76800899	PEX2	chr8:76800427G>C
ZFHX4_Leo	chr8:76800223-76800899	PEX2	chr8:76800344G>A
ZFHX4_Leontina	chr8:76801844-76802514	PEX2	chr8:76802327A>G
ZFHX4_Leontina	chr8:76801844-76802514	PEX2	chr8:76801863C>G
ZFHX4_Leontina	chr8:76801844-76802514	PEX2	chr8:76802054A>G
ZFHX4_Leontina	chr8:76801844-76802514	PEX2	chr8:76802092G>C
ZFHX4_Leontina	chr8:76801844-76802514	PEX2	chr8:76802398A>T
ZFHX4_Nemo	chr8:77130685-77130945	PEX2	chr8:77130906C>G
ZFHX4_Nemo	chr8:77130685-77130945	PEX2	chr8:77130895A>G
ZNF238_Flora_1	chr1:243713435-243713746	SDCCAG8	chr1:243713663A>G
ZNF238_Flora_1	chr1:243713435-243713746	SDCCAG8	chr1:243713546A>C
ZNF238_Flora_2	chr1:243713775-243714235	SDCCAG8	chr1:243714167C>T
ZNF423_Isolde	chr16:49652765-49653075	ZNF423	chr16:49652883C>T
ZNF423_Nagasawa	chr16:49701697-49702257	ZNF423	chr16:49701745C>A
ZNF423_Nagasawa	chr16:49701697-49702257	ZNF423	chr16:49702236T>C
ZNF423_Nagasawa	chr16:49701697-49702257	ZNF423	chr16:49702128C>G
ZNF423_Nagasawa	chr16:49701697-49702257	ZNF423	chr16:49702102T>C
ZNF503_Achilles	chr10:74418410-74418836	KAT6B	chr10:74418773C>T
ZNF503_Achilles	chr10:74418410-74418836	KAT6B	chr10:74418626G>A
ZNF503_Achilles	chr10:74418410-74418836	KAT6B	chr10:74418773C>T
ZNF503_Achilles	chr10:74418410-74418836	KAT6B	chr10:74418626G>A
