## Supplementary material for "Multi-omics analysis in human retina uncovers ultraconserved *cis*-regulatory elements at rare eye disease loci": Table S9

### Sheet: Supplementary_Table_9
Wild-type	Mutant	Diff	Z score	p.value	Binding status	Transcription factor	pbmname
ACACATAAGGA	ACACACAAGGA	0.28979	9.26904	1.88e-20	unbound>ambiguous	ANHX	Homo_sapiens|M01298_1.94d|Zoo_01|2337
ACACATAAGGA	ACACACAAGGA	-0.26346	-6.83041	8.47e-12	unbound>unbound	VAX1	Homo_sapiens|M01242_1.94d|Barrera2016|VAX2_REF_R2
ACACATAAGGA	ACACACAAGGA	0.1657	6.10546	1.03e-09	unbound>unbound	MYC,MYCL,MYCN	Homo_sapiens|NA|Shen2018|MYC-MAX
ACACATAAGGA	ACACACAAGGA	-0.11381	-5.47236	4.44e-08	unbound>unbound	ALX1,ALX3,ALX4,ARX,DMBX1,DRGX,PHOX2A,PHOX2B,PROP1,RAX,RAX2,UNCX,VSX1,VSX2	Homo_sapiens|M01245_1.94d|Barrera2016|VSX2_REF_R1
ACACATAAGGA	ACACACAAGGA	-0.1433	-5.16073	2.46e-07	unbound>unbound	NKX2-1,NKX2-2,NKX2-3,NKX2-4,NKX2-5,NKX2-6,NKX2-8,NKX3-1,NKX3-2	Homo_sapiens|M01288_1.94d|Barrera2016|NKX2-5_REF_R1
ACACATAAGGA	ACACACAAGGA	-0.09309	-4.73213	2.22e-06	unbound>unbound	POU4F1,POU4F2,POU4F3	Homo_sapiens|M01678_1.94d|Barrera2016|POU4F3_REF_R1
ACACATAAGGA	ACACACAAGGA	-0.1539	-4.72975	2.25e-06	unbound>unbound	VAX1,VAX2	Homo_sapiens|M01241_1.94d|Barrera2016|VAX2_L139M_R2
ACACATAAGGA	ACACACAAGGA	-0.13589	-4.6786	2.89e-06	unbound>unbound	NOBOX	Homo_sapiens|M01232_1.94d|Zoo_01|3113
ACACATAAGGA	ACACACAAGGA	-0.1579	-4.66555	3.08e-06	unbound>unbound	VSX1	Homo_sapiens|M01222_1.94d|Barrera2016|VSX1_REF_R1
ACACATAAGGA	ACACACAAGGA	-0.10982	-4.5329	5.82e-06	ambiguous>unbound	POU4F1,POU4F2,POU4F3	Homo_sapiens|M01677_1.94d|Barrera2016|POU4F3_L289F_R1
ACACATAAGGA	ACACACAAGGA	-0.12708	-4.26558	1.99e-05	unbound>unbound	NKX2-5	Homo_sapiens|M01286_1.94d|Barrera2016|NKX2-5_R161P_R1
ACACATAAGGA	ACACACAAGGA	-0.13382	-4.1796	2.92e-05	unbound>unbound	DMRT1	Homo_sapiens|M00895_1.94d|Zoo_01|6759
ACACATAAGGA	ACACACAAGGA	0.13681	4.16298	3.14e-05	unbound>unbound	MAX	Homo_sapiens|NA|Shen2018|MAX
ACACATAAGGA	ACACACAAGGA	-0.1371	-4.15119	3.31e-05	unbound>unbound	CRX,OTX1,OTX2	Homo_sapiens|M01228_1.94d|Barrera2016|CRX_V66I_R1
ACACATAAGGA	ACACACAAGGA	0.19829	3.81725	0.000135	unbound>unbound	RUNX1,RUNX3	Homo_sapiens|NA|Shen2018|RUNX1
ACACATAAGGA	ACACACAAGGA	-0.12775	-3.76021	0.00017	unbound>unbound	VSX1	Homo_sapiens|M01220_1.94d|Barrera2016|VSX1_Q175H_R1
ACACATAAGGA	ACACACAAGGA	-0.1087	-3.60688	0.00031	unbound>unbound	CRX,OTX1,OTX2	Homo_sapiens|M01227_1.94d|Barrera2016|CRX_REF_R1
ACACATAAGGA	ACACACAAGGA	-0.10502	-3.42583	0.000613	unbound>unbound	OVOL2	Homo_sapiens|M00562_1.94d|Barrera2016|OVOL2_D228E_R1
ACACATAAGGA	ACACACAAGGA	-0.11309	-3.41361	0.000641	unbound>unbound	PROP1	Homo_sapiens|M01282_1.94d|Barrera2016|PROP1_REF_R1
ACACATAAGGA	ACACACAAGGA	-0.10654	-3.31558	0.000915	unbound>unbound	VSX1	Homo_sapiens|M01221_1.94d|Barrera2016|VSX1_R166Q_R1
ACACATAAGGA	ACACACAAGGA	-0.05961	-3.25082	0.00115	unbound>unbound	HOXC4	Homo_sapiens|M01296_1.94d|Barrera2016|HOXC4_R158L_R1
ACACATAAGGA	ACACACAAGGA	-0.12835	-3.19939	0.00138	unbound>unbound	SNAI2,SNAI3	Homo_sapiens|M00550_1.94d|Barrera2016|SNAI2_T234I_R1
ACACATAAGGA	ACACACAAGGA	-0.05336	-3.10108	0.00193	unbound>unbound	GSX1,GSX2,HOXA2,HOXA3,HOXA4,HOXA5,HOXA6,HOXA7,HOXB2,HOXB3,HOXB4,HOXB5,HOXB6,HOXB7,HOXB8,HOXC4,HOXC5,HOXC6,HOXC8,HOXD3,HOXD4,HOXD8,PDX1	Homo_sapiens|M01295_1.94d|Barrera2016|HOXC4_N178S_R1
ACACATAAGGA	ACACACAAGGA	-0.15189	-3.00797	0.00263	unbound>unbound	VENTX	Homo_sapiens|M01264_1.94d|Zoo_01|1593
ACACATAAGGA	ACACACAAGGA	-0.0997	-2.96324	0.00304	ambiguous>unbound	NKX2-5	Homo_sapiens|M01287_1.94d|Barrera2016|NKX2-5_R190C_R1
ACACATAAGGA	ACACACAAGGA	-0.0439	-2.91193	0.00359	unbound>unbound	HOXA1,HOXA4,HOXA6,HOXA7,HOXB4,HOXB6,HOXB7,HOXB8,HOXB9,HOXC4,HOXC6,HOXC8,HOXD4,HOXD8,PDX1	Homo_sapiens|M01297_1.94d|Barrera2016|HOXC4_REF_R1
ACACATAAGGA	ACACACAAGGA	-0.09574	-2.89779	0.00376	unbound>unbound	OVOL2	Homo_sapiens|M00563_1.94d|Barrera2016|OVOL2_REF_R1
ACACATAAGGA	ACACACAAGGA	-0.04765	-2.80343	0.00506	unbound>unbound	PAX4	Homo_sapiens|M01661_1.94d|Barrera2016|PAX4_REF_R3
ACACATAAGGA	ACACACAAGGA	-0.03955	-2.70647	0.0068	ambiguous>ambiguous	DMRT3,DMRTA2	Homo_sapiens|M00897_1.94d|Zoo_01|6843
ACACATAAGGA	ACACACAAGGA	-0.0785	-2.63491	0.00842	unbound>unbound	ARX,DRGX,RAX,RAX2	Homo_sapiens|M01217_1.94d|Barrera2016|ARX_REF_R1
ACACATAAGGA	ACACACAAGGA	-0.04614	-2.58079	0.00986	ambiguous>unbound	VENTX	Homo_sapiens|M01267_1.94d|Barrera2016|VENTX_REF_R1
ACACATAAGGA	ACACACAAGGA	-0.07279	-2.56915	0.0102	unbound>unbound	ZNF200	Homo_sapiens|M00546_1.94d|Barrera2016|ZNF200_REF_R1
ACACATAAGGA	ACACACAAGGA	-0.05248	-2.5023	0.0123	unbound>unbound	PROP1	Homo_sapiens|M01280_1.94d|Barrera2016|PROP1_R112Q_R1
ACACATAAGGA	ACACACAAGGA	-0.07885	-2.48134	0.0131	unbound>unbound	SNAI2,SNAI3	Homo_sapiens|M00549_1.94d|Barrera2016|SNAI2_REF_R1
ACACATAAGGA	ACACACAAGGA	-0.09239	-2.47487	0.0133	unbound>unbound	VSX2	Homo_sapiens|M01244_1.94d|Barrera2016|VSX2_R200Q_R1
ACACATAAGGA	ACACACAAGGA	0.06373	2.45094	0.0143	unbound>ambiguous	FOXK1,FOXK2	Homo_sapiens|M01020_1.94d|Zoo_01|2590
ACACATAAGGA	ACACACAAGGA	-0.08267	-2.33078	0.0198	unbound>unbound	ZFHX2	Homo_sapiens|M01262_1.94d|Zoo_01|1508
ACACATAAGGA	ACACACAAGGA	-0.02546	-2.20245	0.0276	unbound>unbound	MSX2	Homo_sapiens|M01247_1.94d|Barrera2016|MSX2_R172H_R1
ACACATAAGGA	ACACACAAGGA	-0.11941	-2.18738	0.0287	unbound>unbound	GATA1,GATA2,GATA3,GATA4,GATA5,GATA6	Homo_sapiens|NA|MartinZhao2019|GATA1
ACACATAAGGA	ACACACAAGGA	-0.0667	-2.13844	0.0325	unbound>unbound	EMX1,EMX2	Homo_sapiens|M01259_1.94d|Zoo_01|1859
ACACATAAGGA	ACACACAAGGA	-0.05287	-2.12715	0.0334	unbound>unbound	CRX	Homo_sapiens|M01224_1.94d|Barrera2016|CRX_R41Q_R1
ACACATAAGGA	ACACACAAGGA	-0.05738	-2.12585	0.0335	ambiguous>unbound	PAX6	Homo_sapiens|M01647_1.94d|Barrera2016|PAX6_P118R_R1
ACACATAAGGA	ACACACAAGGA	-0.04394	-2.03288	0.0421	unbound>unbound	PROP1	Homo_sapiens|M01281_1.94d|Barrera2016|PROP1_R99Q_R1
ACACATAAGGA	ACACACAAGGA	-0.05998	-2.03128	0.0422	ambiguous>unbound	WT1	Homo_sapiens|M00575_1.94d|Barrera2016|WT1_R366C_R1
ACACATAAGGA	ACACACAAGGA	-0.03886	-2.00887	0.0446	ambiguous>unbound	WT1	Homo_sapiens|M00576_1.94d|Barrera2016|WT1_R366L_R1
ACACATAAGGA	ACACACAAGGA	-0.04022	-1.97217	0.0486	unbound>unbound	PITX2,PITX3	Homo_sapiens|M01277_1.94d|Barrera2016|PITX2_T114P_R1
ACACATAAGGA	ACACACAAGGA	0.06684	1.97065	0.0488	unbound>unbound	FOXN3	Homo_sapiens|M01021_1.94d|Nakagawa2013|FOXN2
Gene	Region Screened	Variant	MAF	Heterozygous indv.	Homozygous indv.
IRX1	chr5:2762718-4511898	chr5:3067363T/-	0.0016	171	19
IRX1	chr5:2762718-4511898	chr5:3674156-/AT	0	6	0
IRX1	chr5:2762718-4511898	chr5:3841130-/AAG	0.0033	421	1
PRMD13	chr6:99119352-100125599	chr6:99208820G/A	0.0002	30	0
PRMD13	chr6:99119352-100125599	chr6:99312204G/C	0.0025	311	0
SLC38A8	chr16:83356439-84754514	No variant found segregating with disease
GPR143	chrX:9333407-10327546	No variant found segregating with disease
FRMD7	chrX:131657876-132636498	No variant found segregating with disease
AHR	chr7:17597713-17726340	No variant found segregating with disease
