## Supplementary material for "Multi-omics analysis in human retina uncovers ultraconserved *cis*-regulatory elements at rare eye disease loci": Table S10

### Sheet: Supplementary_Table_10
	Number of embryos				Location GFP
Timepoints	Total #embryos	Dead	deformed	GFP+	Cornea	Eye	Somites/Muscles	Finfold cells	Forebrain	Nosepit	Midbrain	Heart	Hypothalamus or otic vesicle	Otolith-associated cells
1dpf	70	25	19	26	2	0	9	12	16	10	1	11	1	0
2dpf	26	0	4	22	3	4	22	14	22	16	0	15	18	0
3dpf	22	0	0	22	11	21	22	18	10	14	7	21	3	11
Parallel assay: wild-type vs. mutant construct
	Number of embryos				Location GFP
	Total	Dead	Deformed	GFP+	Cornea	Lens	Somites	Finfold cells	Forebrain	Nosepit	Heart	Ear	Cartilage
		Wild-type
1dpf	126	7	2	47	6	0	18	20	2	36	13	19	0
2dpf	117	0	0	83	9	8	81	25	24	31	28	46	2
3dpf	117	0	0	91	0	25	83	29	30	3	23	42	17
4dpf	117	0	0	91	0	15	83	29	23	0	23	42	42
		Mutant
1dpf	93	10	3	40	7	0	52	0	3	35	16	17	0
2dpf	80	1	0	55	8	8	38	21	20	20	23	27	7
3dpf	79	0	0	55	2	16	33	48	29	0	23	25	12
4dpf	79	0	0	55	0	8	33	57	29	0	23	18	28
