## Supplementary material for "Multi-omics analysis in human retina uncovers ultraconserved *cis*-regulatory elements at rare eye disease loci": Table S11

### Sheet: Supplementary_Table_11
Dataset	Description	References	Accesion
UCNEbase	4,351 Ultra-Conserved Non-Coding Elements with > 95% identity between human and chicken genome	Dimitrieva & Bucher, 2013	https://ccg.epfl.ch/UCNEbase/
scATAC-seq & scRNA-seq	scATAC-seq and scRNA-seq derived from 6 embryonic (e53d, e59d, e74d, e78d, e113d, and e132d days) and 3 adult human retinas	Thomas et al., 2022	GSE183684
ATAC-seq & ChIP-seq	ATAC-seq and H3K27ac histone mark from bulk adult human retina (n=8 and 5, respectively)	Cherry et al. 2020	GSE137311
RNA-seq	RNA-Seq derived from 12 embryonic retina samples (D52/54, D53, D57, D67, D80, D94, D105, D107, D115, D125, D132 and D136)	Hoshino et al., 2017	GSE104827
DNase-seq	DNase-seq obtained from embryonic retina (D74, D85, D89, D103, D125)	Abascal et al., 2020	ENCODE
ChIP-seq	H3K27ac, H3K4me1, H3K4me2, H3K4me3, H3K27me2 and H3K27me3, CTCF and PolII derived from embryonic human retina (fw 13,14,15,16,18,20,23,24)	Aldiri et al., 2017	GSE87064
