## Supplementary material for "Multi-omics analysis in human retina uncovers ultraconserved *cis*-regulatory elements at rare eye disease loci": Table S12

### Sheet: Supplementary_Table_12
Primer	Forward sequence (5'->3')	Reverse sequence (5'->3')	Amplicon genomic coordinates (hg38)
CFH_seg	TTCTTTTTGTGCAAACCTTTGTT	GGATGCATCTGGGAGTAGGA	chr1:196,689,891-196,690,233
PAX6_segr	AAAGGGTTCTCCCCCTTCAT	CTGGGAAGCCACACAGAACT	chr11:31,967,792-31,968,251
PAX6_mutg	CAGCTACACACAAGGAAAAGATC	ACAGGCAATCAAAGTTTTTATC	chr11:31,967,792-31,968,251
PAX6_trans	ACAGGCGCGCCAAAGGGTTCTCCCCCTTCAT	ACAAGATCTCTGGGAAGCCACACAGAACT	chr11:31,967,792-31,968,251
